# Genetic influences on the shape of brain ventricular and subcortical structures

**DOI:** 10.1101/2022.09.26.22279691

**Authors:** Bingxin Zhao, Tengfei Li, Xiaochen Yang, Juan Shu, Xifeng Wang, Tianyou Luo, Yue Yang, Zhenyi Wu, Zirui Fan, Zhiwen Jiang, Jie Chen, Yue Shan, Jiarui Tang, Di Xiong, Ziliang Zhu, Mufeng Gao, Wyliena Guan, Chalmer E. Tomlinson, Qunxi Dong, Yun Li, Jason L. Stein, Yalin Wang, Hongtu Zhu

## Abstract

Brain ventricular and subcortical structures are heritable both in size and shape. Genetic influences on brain region size have been studied using conventional volumetric measures, but little is known about the genetic basis of ventricular and subcortical shapes. Here we developed pipelines to extract seven complementary shape measures for lateral ventricles, subcortical structures, and hippocampal subfields. Based on over 45,000 subjects in the UK Biobank and ABCD studies, 60 genetic loci were identified to be associated with brain shape features (*P* < 1.09 × 10^-10^), 19 of which were not detectable by volumetric measures of these brain structures. Ventricular and subcortical shape features were genetically related to cognitive functions, mental health traits, and multiple brain disorders, such as the attention-deficit/hyperactivity disorder. Vertex-based shape analysis was performed to precisely localize the brain regions with these shared genetic influences. Mendelian randomization suggests brain shape causally contributes to neurological and neuropsychiatric disorders, including Alzheimer’s disease and schizophrenia. Our results uncover the genetic architecture of brain shape for ventricular and subcortical structures and prioritize the genetic factors underlying disease-related shape variations.

---

Human brain ventricular and subcortical structures are involved in complex brain activities and have important roles in the regulation of cognitive, emotional, and motor functions^1–7^. Morphometric variations of these brain structures can be quantified in-vivo by structural magnetic resonance imaging (MRI). MRI-based volumetric measures (such as regional brain volumes) can estimate a region’s overall size, providing a conventional measure of the gross variation of the structure. However, such aggregate measures may not be sensitive to within-region local changes and may not fully capture the complexity of structural deformations. Shape analysis has gained increasing attention to overcome these limitations and characterize brain morphometry beyond simple volumetric traits^8–11^. Recent studies have found that shape features can precisely localize shape deformations in brain structures, providing finer-grained information of the location and pattern of morphological variations, which may not be detectable in traditional volume analysis^12, 13^. For example, shape analysis of the ventricular and subcortical structures has provided sensitive biomarkers for healthy aging^14^ and the onset and progression of a wide range of brain diseases, including Alzheimer’s disease (AD)^15, 16^, schizophrenia^17, 18^, epilepsy^19^, major depressive disorder (MDD)^20, 21^, 22q11.2 deletion syndrome^22^, and bipolar disorder^23^.

Both size (volume) and shape of brain ventricular and subcortical structures have been found to be heritable in family studies^24, 25^ and general populations^13, 26–28^. For example, the narrow sense single-nucleotide polymorphism (SNP) heritability estimates for the volume of ventricular and subcortical structures were all higher or close to 40%^26, 27^ in the UK Biobank^29^ (UKB) studies, and the highest SNP heritability estimates for shape features ranged from 32.7% to 53.3% across structures in the Rotterdam Study^28^. Genome-wide association studies (GWAS) have been conducted to uncover the genetic basis of ventricular and subcortical volumes^30–40^, yielding hundreds of associated genetic variants and shared genetic influences with brain disorders and complex traits. However, there is no large-scale GWAS on ventricular and subcortical shape features and their genetic architecture has yet to be determined.

Using raw MRI from over 45,000 subjects in the UKB and Adolescent Brain Cognitive Development^41^ (ABCD) studies, we developed pipelines to extract ventricular and subcortical shape features and characterized their genetic architectures. We identified 60 novel genetic loci that contributing to the shape variations, 19 of which cannot be identified in previous GWAS of volumetric measures of these brain structures using the same datasets. We found ventricular and subcortical shape features had shared genetic influences with many cognitive traits and major brain disorders. We further revealed the localized pattern of genetic effects in vertex-wise analysis and identified causal genetic links between brain shape and disorders using Mendelian randomization analysis. The results of this shape study demonstrated genetic effects on ventricular and subcortical structures at a finer spatial resolution than that of traditional volumetric analysis. Our GWAS results will be available through the Brain Imaging Genetics Knowledge Portal (BIG-KP) https://bigkp.org/.
