## Supplementary material for "Genetic influences on the shape of brain ventricular and subcortical structures": supp_tables: TableS2_ID.xlsx

### Sheet: ID
Table S2: ID of the 457 structure-specific and subfield-specific shape features whose intraclass correlation coefficient is larger than 0.5.
ID	ICC1=	Structure	Shape_Statistics	Description
Accu_Left_RD_Mean	0.7053	Accu	RD	Mean of radial distance in the left nucleus accumbens
Accu_Left_mTBM1_Mean	0.596181	Accu	mTBM1	Mean of mTBM1 in the left nucleus accumbens
Accu_Left_mTBM3_Mean	0.619712	Accu	mTBM3	Mean of mTBM3 in the left nucleus accumbens
Accu_Left_Dete_Mean	0.618387	Accu	Dete	Mean of the determinant in the left nucleus accumbens
Accu_Left_Eigen1_Mean	0.758614	Accu	Eigen1	Mean of the largest eigenvalue in the left nucleus accumbens
Accu_Left_Eigen2_Mean	0.754001	Accu	Eigen2	Mean of the second largest eigenvalue in the left nucleus accumbens
Accu_Right_RD_Mean	0.679647	Accu	RD	Mean of radial distance in the right nucleus accumbens
Accu_Right_mTBM1_Mean	0.590312	Accu	mTBM1	Mean of mTBM1 in the right nucleus accumbens
Accu_Right_mTBM3_Mean	0.614742	Accu	mTBM3	Mean of mTBM3 in the right nucleus accumbens
Accu_Right_Dete_Mean	0.612964	Accu	Dete	Mean of the determinant in the right nucleus accumbens
Accu_Right_Eigen1_Mean	0.722019	Accu	Eigen1	Mean of the largest eigenvalue in the right nucleus accumbens
Accu_Right_Eigen2_Mean	0.71802	Accu	Eigen2	Mean of the second largest eigenvalue in the right nucleus accumbens
Accu_Left_RD_PC1	0.592359	Accu	RD	The first PC of radial distance in the left nucleus accumbens
Accu_Left_RD_PC2	0.52095	Accu	RD	The second PC of radial distance in the left nucleus accumbens
Accu_Left_RD_PC4	0.543158	Accu	RD	The fourth PC of radial distance in the left nucleus accumbens
Accu_Left_Eigen1_PC2	0.598669	Accu	Eigen1	The second PC of the largest eigenvalue in the left nucleus accumbens
Accu_Left_Eigen2_PC2	0.690805	Accu	Eigen2	The second PC of the second largest eigenvalue in the left nucleus accumbens
Accu_Right_RD_PC1	0.682146	Accu	RD	The first PC of radial distance in the right nucleus accumbens
Accu_Right_RD_PC4	0.558527	Accu	RD	The second PC of radial distance in the right nucleus accumbens
Accu_Right_RD_PC8	0.525443	Accu	RD	The fourth PC of radial distance in the right nucleus accumbens
Accu_Right_mTBM1_PC1	0.543146	Accu	mTBM1	The first PC of mTBM1 in the right nucleus accumbens
Accu_Right_mTBM3_PC1	0.567232	Accu	mTBM3	The first PC of mTBM3 in the right nucleus accumbens
Accu_Right_Dete_PC1	0.584498	Accu	Dete	The first PC of the determinant in the right nucleus accumbens
Accu_Right_Eigen1_PC3	0.683728	Accu	Eigen1	The third PC of the largest eigenvalue in the right nucleus accumbens
Accu_Right_Eigen2_PC3	0.531775	Accu	Eigen2	The third PC of the second largest eigenvalue in the right nucleus accumbens
Amyg_Left_RD_Mean	0.568909	Amyg	RD	Mean of radial distance in the left amygdala
Amyg_Left_Eigen1_Mean	0.638107	Amyg	Eigen1	Mean of the largest eigenvalue in the left amygdala
Amyg_Left_Eigen2_Mean	0.625153	Amyg	Eigen2	Mean of the second largest eigenvalue in the left amygdala
Amyg_Right_RD_Mean	0.550313	Amyg	RD	Mean of radial distance in the right amygdala
Amyg_Right_Eigen1_Mean	0.593363	Amyg	Eigen1	Mean of the largest eigenvalue in the right amygdala
Amyg_Right_Eigen2_Mean	0.58591	Amyg	Eigen2	Mean of the second largest eigenvalue in the right amygdala
Amyg_Left_RD_PC3	0.567308	Amyg	RD	The third PC of the radial distance in the left amygdala
Amyg_Left_Eigen2_PC7	0.500801	Amyg	Eigen2	The seventh PC of the second largest eigenvalue in the left amygdala
Amyg_Right_RD_PC3	0.608764	Amyg	RD	The third PC of the radial distance in the right amygdala
Amyg_Right_Dete_PC4	0.504385	Amyg	Dete	The fourth PC of the determinant in the right nucleus accumbens
Caud_Left_RD_Mean	0.835367	Caud	RD	Mean of radial distance in the left caudate
Caud_Left_mTBM1_Mean	0.556157	Caud	mTBM1	Mean of mTBM1 in the left caudate
Caud_Left_mTBM2_Mean	0.688613	Caud	mTBM2	Mean of mTBM2 in the left caudate
Caud_Left_mTBM3_Mean	0.559758	Caud	mTBM3	Mean of mTBM3 in the left caudate
Caud_Left_Dete_Mean	0.55721	Caud	Dete	Mean of the determinant in the left caudate
Caud_Left_Eigen1_Mean	0.775886	Caud	Eigen1	Mean of the largest eigenvalue in the left caudate
Caud_Left_Eigen2_Mean	0.782448	Caud	Eigen2	Mean of the second largest eigenvalue in the left caudate
Caud_Right_RD_Mean	0.762577	Caud	RD	Mean of radial distance in the right caudate
Caud_Right_mTBM2_Mean	0.622879	Caud	mTBM2	Mean of mTBM2 in the right caudate
Caud_Right_Eigen1_Mean	0.74581	Caud	Eigen1	Mean of the largest eigenvalue in the right caudate
Caud_Right_Eigen2_Mean	0.741041	Caud	Eigen2	Mean of the second largest eigenvalue in the right caudate
Caud_Left_RD_PC1	0.564252	Caud	RD	The first PC of radial distance in the left caudate
Caud_Left_RD_PC3	0.573454	Caud	RD	The third PC of radial distance in the left caudate
Caud_Left_RD_PC4	0.795216	Caud	RD	The fourth PC of radial distance in the left caudate
Caud_Left_RD_PC5	0.668004	Caud	RD	The fifth PC of radial distance in the left caudate
Caud_Left_mTBM1_PC2	0.517252	Caud	mTBM1	The second PC of mTBM1 in the left caudate
Caud_Left_mTBM2_PC2	0.54673	Caud	mTBM2	The second PC of mTBM2 in the left caudate
Caud_Left_mTBM3_PC2	0.529337	Caud	mTBM3	The second PC of mTBM3 in the left caudate
Caud_Left_mTBM3_PC7	0.569817	Caud	mTBM3	The seventh PC of mTBM3 in the left caudate
Caud_Left_Dete_PC2	0.525561	Caud	Dete	The second PC of the determinant in the left caudate
Caud_Left_Dete_PC7	0.52621	Caud	Dete	The seveth PC of the determinant in the left caudate
Caud_Right_RD_PC4	0.733795	Caud	RD	The fourth PC of radial distance in the right caudate
Caud_Right_RD_PC6	0.58011	Caud	RD	The sixth PC of radial distance in the right caudate
Caud_Right_RD_PC8	0.560982	Caud	RD	The eighth PC of radial distance in the right caudate
Hipp_Left_RD_Mean	0.887375	Hipp	RD	Mean of radial distance in the left hippocampus
Hipp_Left_mTBM1_Mean	0.858137	Hipp	mTBM1	Mean of mTBM1 in the left hippocampus
Hipp_Left_mTBM2_Mean	0.835205	Hipp	mTBM2	Mean of mTBM2 in the left hippocampus
Hipp_Left_mTBM3_Mean	0.840915	Hipp	mTBM3	Mean of mTBM3 in the left hippocampus
Hipp_Left_Dete_Mean	0.852495	Hipp	Dete	Mean of the determinant in the left hippocampus
Hipp_Left_Eigen1_Mean	0.911831	Hipp	Eigen1	Mean of the largest eigenvalue in the left hippocampus
Hipp_Left_Eigen2_Mean	0.916254	Hipp	Eigen2	Mean of the second largest eigenvalue in the left hippocampus
Hipp_Right_RD_Mean	0.867718	Hipp	RD	Mean of radial distance in the right hippocampus
Hipp_Right_mTBM1_Mean	0.827079	Hipp	mTBM1	Mean of mTBM1 in the right hippocampus
Hipp_Right_mTBM2_Mean	0.810639	Hipp	mTBM2	Mean of mTBM2 in the right hippocampus
Hipp_Right_mTBM3_Mean	0.824968	Hipp	mTBM3	Mean of mTBM3 in the right hippocampus
Hipp_Right_Dete_Mean	0.825344	Hipp	Dete	Mean of the determinant in the right hippocampus
Hipp_Right_Eigen1_Mean	0.896906	Hipp	Eigen1	Mean of the largest eigenvalue in the right hippocampus
Hipp_Right_Eigen2_Mean	0.900395	Hipp	Eigen2	Mean of the second largest eigenvalue in the right hippocampus
Hipp_Left_RD_PC1	0.877493	Hipp	RD	The first PC of radial distance in the left hippocampus
Hipp_Left_RD_PC2	0.585734	Hipp	RD	The second PC of radial distance in the left hippocampus
Hipp_Left_RD_PC3	0.827955	Hipp	RD	The third PC of radial distance in the left hippocampus
Hipp_Left_RD_PC4	0.773263	Hipp	RD	The fourth PC of radial distance in the left hippocampus
Hipp_Left_RD_PC5	0.861673	Hipp	RD	The fifth PC of radial distance in the left hippocampus
Hipp_Left_RD_PC6	0.792858	Hipp	RD	The sixth PC of radial distance in the left hippocampus
Hipp_Left_RD_PC7	0.827133	Hipp	RD	The seventh PC of radial distance in the left hippocampus
Hipp_Left_RD_PC8	0.743681	Hipp	RD	The eighth PC of radial distance in the left hippocampus
Hipp_Left_RD_PC9	0.77744	Hipp	RD	The ninth PC of radial distance in the left hippocampus
Hipp_Left_RD_PC10	0.699374	Hipp	RD	The tenth PC of radial distance in the left hippocampus
Hipp_Left_mTBM1_PC1	0.78975	Hipp	mTBM1	The first PC of mTBM1 in the left hippocampus
Hipp_Left_mTBM1_PC2	0.616158	Hipp	mTBM1	The second PC of mTBM1 in the left hippocampus
Hipp_Left_mTBM1_PC3	0.741549	Hipp	mTBM1	The third PC of mTBM1 in the left hippocampus
Hipp_Left_mTBM1_PC4	0.591365	Hipp	mTBM1	The fourth PC of mTBM1 in the left hippocampus
Hipp_Left_mTBM1_PC5	0.693713	Hipp	mTBM1	The fifth PC of mTBM1 in the left hippocampus
Hipp_Left_mTBM1_PC6	0.583549	Hipp	mTBM1	The sixth PC of mTBM1 in the left hippocampus
Hipp_Left_mTBM1_PC8	0.62347	Hipp	mTBM1	The eighth PC of mTBM1 in the left hippocampus
Hipp_Left_mTBM2_PC1	0.790749	Hipp	mTBM2	The first PC of mTBM2 in the left hippocampus
Hipp_Left_mTBM2_PC2	0.5199	Hipp	mTBM2	The second PC of mTBM2 in the left hippocampus
Hipp_Left_mTBM2_PC3	0.523339	Hipp	mTBM2	The third PC of mTBM2 in the left hippocampus
Hipp_Left_mTBM2_PC4	0.566399	Hipp	mTBM2	The fourth PC of mTBM2 in the left hippocampus
Hipp_Left_mTBM2_PC5	0.570929	Hipp	mTBM2	The fifth PC of mTBM2 in the left hippocampus
Hipp_Left_mTBM3_PC1	0.779436	Hipp	mTBM3	The first PC of mTBM3 in the left hippocampus
Hipp_Left_mTBM3_PC2	0.621362	Hipp	mTBM3	The second PC of mTBM3 in the left hippocampus
Hipp_Left_mTBM3_PC3	0.705029	Hipp	mTBM3	The third PC of mTBM3 in the left hippocampus
Hipp_Left_mTBM3_PC4	0.664234	Hipp	mTBM3	The fourth PC of mTBM3 in the left hippocampus
Hipp_Left_mTBM3_PC5	0.64123	Hipp	mTBM3	The fifth PC of mTBM3 in the left hippocampus
Hipp_Left_mTBM3_PC6	0.576059	Hipp	mTBM3	The sixth PC of mTBM3 in the left hippocampus
Hipp_Left_mTBM3_PC7	0.540254	Hipp	mTBM3	The seventh PC of mTBM3 in the left hippocampus
Hipp_Left_Dete_PC1	0.78433	Hipp	Dete	The first PC of the determinant in the left hippocampus
Hipp_Left_Dete_PC2	0.619825	Hipp	Dete	The second PC of the determinant in the left hippocampus
Hipp_Left_Dete_PC3	0.728665	Hipp	Dete	The third PC of the determinant in the left hippocampus
Hipp_Left_Dete_PC4	0.630294	Hipp	Dete	The fourth PC of the determinant in the left hippocampus
Hipp_Left_Dete_PC5	0.6787	Hipp	Dete	The fifth PC of the determinant in the left hippocampus
Hipp_Left_Dete_PC6	0.586048	Hipp	Dete	The sixth PC of the determinant in the left hippocampus
Hipp_Left_Dete_PC7	0.50626	Hipp	Dete	The seventh PC of the determinant in the left hippocampus
Hipp_Left_Dete_PC8	0.553375	Hipp	Dete	The eighth PC of the determinant in the left hippocampus
Hipp_Left_Eigen1_PC1	0.774894	Hipp	Eigen1	The first PC of the largest eigenvalue in the left hippocampus
Hipp_Left_Eigen1_PC2	0.526186	Hipp	Eigen1	The second PC of the largest eigenvalue in the left hippocampus
Hipp_Left_Eigen1_PC3	0.713184	Hipp	Eigen1	The third PC of the largest eigenvalue in the left hippocampus
Hipp_Left_Eigen1_PC4	0.563349	Hipp	Eigen1	The fourth PC of the largest eigenvalue in the left hippocampus
Hipp_Left_Eigen1_PC5	0.565102	Hipp	Eigen1	The fifth PC of the largest eigenvalue in the left hippocampus
Hipp_Left_Eigen1_PC6	0.512823	Hipp	Eigen1	The sixth PC of the largest eigenvalue in the left hippocampus
Hipp_Left_Eigen1_PC8	0.675472	Hipp	Eigen1	The eighth PC of the largest eigenvalue in the left hippocampus
Hipp_Left_Eigen1_PC9	0.536968	Hipp	Eigen1	The ninth PC of the largest eigenvalue in the left hippocampus
Hipp_Left_Eigen1_PC10	0.560459	Hipp	Eigen1	The tenth PC of the largest eigenvalue in the left hippocampus
Hipp_Left_Eigen2_PC1	0.798038	Hipp	Eigen2	The first PC of the second largest eigenvalue in the left hippocampus
Hipp_Left_Eigen2_PC2	0.821031	Hipp	Eigen2	The second PC of the second largest eigenvalue in the left hippocampus
Hipp_Left_Eigen2_PC3	0.566397	Hipp	Eigen2	The third PC of the second largest eigenvalue in the left hippocampus
Hipp_Left_Eigen2_PC4	0.584212	Hipp	Eigen2	The fourth PC of the second largest eigenvalue in the left hippocampus
Hipp_Left_Eigen2_PC5	0.625863	Hipp	Eigen2	The fifth PC of the second largest eigenvalue in the left hippocampus
Hipp_Left_Eigen2_PC6	0.575961	Hipp	Eigen2	The sixth PC of the second largest eigenvalue in the left hippocampus
Hipp_Left_Eigen2_PC7	0.641176	Hipp	Eigen2	The seventh PC of the second largest eigenvalue in the left hippocampus
Hipp_Left_Eigen2_PC8	0.585418	Hipp	Eigen2	The eighth PC of the second largest eigenvalue in the left hippocampus
Hipp_Left_Eigen2_PC10	0.708493	Hipp	Eigen2	The tenth PC of the second largest eigenvalue in the left hippocampus
Hipp_Right_RD_PC1	0.849035	Hipp	RD	The first PC of radial distance in the right hippocampus
Hipp_Right_RD_PC2	0.668413	Hipp	RD	The second PC of radial distance in the right hippocampus
Hipp_Right_RD_PC3	0.67428	Hipp	RD	The third PC of radial distance in the right hippocampus
Hipp_Right_RD_PC4	0.843644	Hipp	RD	The fourth PC of radial distance in the right hippocampus
Hipp_Right_RD_PC5	0.766004	Hipp	RD	The fifth PC of radial distance in the right hippocampus
Hipp_Right_RD_PC6	0.777056	Hipp	RD	The sixth PC of radial distance in the right hippocampus
Hipp_Right_RD_PC7	0.780531	Hipp	RD	The seventh PC of radial distance in the right hippocampus
Hipp_Right_RD_PC8	0.701487	Hipp	RD	The eighth PC of radial distance in the right hippocampus
Hipp_Right_RD_PC9	0.714783	Hipp	RD	The ninth PC of radial distance in the right hippocampus
Hipp_Right_RD_PC10	0.727954	Hipp	RD	The tenth PC of radial distance in the right hippocampus
Hipp_Right_mTBM1_PC1	0.817397	Hipp	mTBM1	The first PC of mTBM1 in the right hippocampus
Hipp_Right_mTBM1_PC2	0.780866	Hipp	mTBM1	The second PC of mTBM1 in the right hippocampus
Hipp_Right_mTBM1_PC3	0.552351	Hipp	mTBM1	The third PC of mTBM1 in the right hippocampus
Hipp_Right_mTBM1_PC4	0.64958	Hipp	mTBM1	The fourth PC of mTBM1 in the right hippocampus
Hipp_Right_mTBM1_PC5	0.616306	Hipp	mTBM1	The fifth PC of mTBM1 in the right hippocampus
Hipp_Right_mTBM1_PC6	0.592873	Hipp	mTBM1	The sixth PC of mTBM1 in the right hippocampus
Hipp_Right_mTBM1_PC7	0.575499	Hipp	mTBM1	The seventh PC of mTBM1 in the right hippocampus
Hipp_Right_mTBM1_PC8	0.555937	Hipp	mTBM1	The eighth PC of mTBM1 in the right hippocampus
Hipp_Right_mTBM2_PC1	0.769328	Hipp	mTBM2	The first PC of mTBM2 in the right hippocampus
Hipp_Right_mTBM2_PC5	0.516594	Hipp	mTBM2	The fifth PC of mTBM2 in the right hippocampus
Hipp_Right_mTBM2_PC9	0.504479	Hipp	mTBM2	The ninth PC of mTBM2 in the right hippocampus
Hipp_Right_mTBM3_PC1	0.812786	Hipp	mTBM3	The first PC of mTBM3 in the right hippocampus
Hipp_Right_mTBM3_PC2	0.788051	Hipp	mTBM3	The second PC of mTBM3 in the right hippocampus
Hipp_Right_mTBM3_PC3	0.584488	Hipp	mTBM3	The third PC of mTBM3 in the right hippocampus
Hipp_Right_mTBM3_PC4	0.594552	Hipp	mTBM3	The fourth PC of mTBM3 in the right hippocampus
Hipp_Right_mTBM3_PC5	0.626211	Hipp	mTBM3	The fifth PC of mTBM3 in the right hippocampus
Hipp_Right_mTBM3_PC6	0.619804	Hipp	mTBM3	The sixth PC of mTBM3 in the right hippocampus
Hipp_Right_mTBM3_PC7	0.582279	Hipp	mTBM3	The seventh PC of mTBM3 in the right hippocampus
Hipp_Right_mTBM3_PC10	0.507145	Hipp	mTBM3	The tenth PC of mTBM3 in the right hippocampus
Hipp_Right_Dete_PC1	0.808503	Hipp	Dete	The first PC of the determinant in the right hippocampus
Hipp_Right_Dete_PC2	0.784259	Hipp	Dete	The second PC of the determinant in the right hippocampus
Hipp_Right_Dete_PC3	0.567244	Hipp	Dete	The third PC of the determinant in the right hippocampus
Hipp_Right_Dete_PC4	0.622838	Hipp	Dete	The fourth PC of the determinant in the right hippocampus
Hipp_Right_Dete_PC5	0.626829	Hipp	Dete	The fifth PC of the determinant in the right hippocampus
Hipp_Right_Dete_PC6	0.618229	Hipp	Dete	The sixth PC of the determinant in the right hippocampus
Hipp_Right_Dete_PC7	0.564373	Hipp	Dete	The seventh PC of the determinant in the right hippocampus
Hipp_Right_Dete_PC8	0.550236	Hipp	Dete	The eighth PC of the determinant in the right hippocampus
Hipp_Right_Eigen1_PC1	0.781442	Hipp	Eigen1	The first PC of the largest eigenvalue in the right hippocampus
Hipp_Right_Eigen1_PC2	0.727954	Hipp	Eigen1	The second PC of the largest eigenvalue in the right hippocampus
Hipp_Right_Eigen1_PC3	0.795171	Hipp	Eigen1	The third PC of the largest eigenvalue in the right hippocampus
Hipp_Right_Eigen1_PC4	0.781128	Hipp	Eigen1	The fourth PC of the largest eigenvalue in the right hippocampus
Hipp_Right_Eigen1_PC5	0.620472	Hipp	Eigen1	The fifth PC of the largest eigenvalue in the right hippocampus
Hipp_Right_Eigen1_PC6	0.79293	Hipp	Eigen1	The sixth PC of the largest eigenvalue in the right hippocampus
Hipp_Right_Eigen1_PC7	0.522037	Hipp	Eigen1	The seventh PC of the largest eigenvalue in the right hippocampus
Hipp_Right_Eigen1_PC8	0.644892	Hipp	Eigen1	The eighth PC of the largest eigenvalue in the right hippocampus
Hipp_Right_Eigen1_PC9	0.573853	Hipp	Eigen1	The ninth PC of the largest eigenvalue in the right hippocampus
Hipp_Right_Eigen1_PC10	0.580583	Hipp	Eigen1	The tenth PC of the largest eigenvalue in the right hippocampus
Hipp_Right_Eigen2_PC1	0.8113	Hipp	Eigen2	The first PC of the second largest eigenvalue in the right hippocampus
Hipp_Right_Eigen2_PC2	0.793747	Hipp	Eigen2	The second PC of the second largest eigenvalue in the right hippocampus
Hipp_Right_Eigen2_PC3	0.803794	Hipp	Eigen2	The third PC of the second largest eigenvalue in the right hippocampus
Hipp_Right_Eigen2_PC4	0.674484	Hipp	Eigen2	The fourth PC of the second largest eigenvalue in the right hippocampus
Hipp_Right_Eigen2_PC5	0.533435	Hipp	Eigen2	The fifth PC of the second largest eigenvalue in the right hippocampus
Hipp_Right_Eigen2_PC6	0.694299	Hipp	Eigen2	The sixth PC of the second largest eigenvalue in the right hippocampus
Hipp_Right_Eigen2_PC7	0.551512	Hipp	Eigen2	The seventh PC of the second largest eigenvalue in the right hippocampus
Hipp_Right_Eigen2_PC8	0.640324	Hipp	Eigen2	The eighth PC of the second largest eigenvalue in the right hippocampus
Hipp_Right_Eigen2_PC9	0.762489	Hipp	Eigen2	The ninth PC of the second largest eigenvalue in the right hippocampus
Hipp_Right_Eigen2_PC10	0.617686	Hipp	Eigen2	The tenth PC of the second largest eigenvalue in the right hippocampus
Pall_Left_RD_Mean	0.667801	Pall	RD	Mean of radial distance in the left pallidum
Pall_Left_mTBM1_Mean	0.543753	Pall	mTBM1	Mean of mTBM1 in the left pallidum
Pall_Left_mTBM3_Mean	0.564202	Pall	mTBM3	Mean of mTBM3 in the left pallidum
Pall_Left_Dete_Mean	0.559452	Pall	Dete	Mean of the determinant in the left pallidum
Pall_Left_Eigen1_Mean	0.776059	Pall	Eigen1	Mean of the largest eigenvalue in the left pallidum
Pall_Left_Eigen2_Mean	0.760681	Pall	Eigen2	Mean of the second largest eigenvalue of the left pallidum
Pall_Right_RD_Mean	0.682712	Pall	RD	Mean of radial distance in the right pallidum
Pall_Right_mTBM1_Mean	0.518639	Pall	mTBM1	Mean of mTBM1 in the right pallidum
Pall_Right_mTBM3_Mean	0.537452	Pall	mTBM3	Mean of mTBM3 in the right pallidum
Pall_Right_Dete_Mean	0.533815	Pall	Dete	Mean of the determinant in the right pallidum
Pall_Right_Eigen1_Mean	0.772753	Pall	Eigen1	Mean of the largest eigenvalue in the right pallidum
Pall_Right_Eigen2_Mean	0.760372	Pall	Eigen2	Mean of the second largest eigenvalue of the right pallidum
Pall_Left_RD_PC2	0.726912	Pall	RD	The second PC of radial distance in the left pallidum
Pall_Left_RD_PC6	0.518154	Pall	RD	The sixth PC of radial distance in the left pallidum
Pall_Left_Eigen2_PC5	0.523153	Pall	Eigen2	The fifth PC of the second largest eigenvalue of the left pallidum
Puta_Left_RD_Mean	0.819262	Puta	RD	Mean of radial distance in the left putamen
Puta_Left_mTBM1_Mean	0.655012	Puta	mTBM1	Mean of mTBM1 in the left putamen
Puta_Left_mTBM2_Mean	0.554155	Puta	mTBM2	Mean of mTBM2 in the left putamen
Puta_Left_mTBM3_Mean	0.683064	Puta	mTBM3	Mean of mTBM3 in the left putamen
Puta_Left_Dete_Mean	0.670953	Puta	Dete	Mean of the determinant in the left putamen
Puta_Left_Eigen1_Mean	0.858011	Puta	Eigen1	Mean of the largest eigenvalue in the left putamen
Puta_Left_Eigen2_Mean	0.851272	Puta	Eigen2	Mean of the second largest eigenvalue of the left putamen
Puta_Right_RD_Mean	0.797145	Puta	RD	Mean of radial distance in the right putamen
Puta_Right_mTBM1_Mean	0.622123	Puta	mTBM1	Mean of mTBM1 in the right putamen
Puta_Right_mTBM3_Mean	0.668785	Puta	mTBM3	Mean of mTBM3 in the right putamen
Puta_Right_Dete_Mean	0.647536	Puta	Dete	Mean of the determinant in the right putamen
Puta_Right_Eigen1_Mean	0.849689	Puta	Eigen1	Mean of the largest eigenvalue in the right putamen
Puta_Right_Eigen2_Mean	0.666314	Puta	Eigen2	Mean of the second largest eigenvalue of the right putamen
Puta_Left_RD_PC1	0.535084	Puta	RD	The first PC of radial distance in the left putamen
Puta_Left_RD_PC3	0.560592	Puta	RD	The third PC of radial distance in the left putamen
Puta_Left_RD_PC4	0.718909	Puta	RD	The fourth PC of radial distance in the left putamen
Puta_Left_RD_PC5	0.721651	Puta	RD	The first PC of radial distance in the left putamen
Puta_Left_RD_PC9	0.533535	Puta	RD	The ninth PC of radial distance in the left putamen
Puta_Left_mTBM3_PC1	0.511173	Puta	mTBM3	The first PC of mTBM3 in the left putamen
Puta_Left_mTBM3_PC7	0.574089	Puta	mTBM3	The seventh PC of mTBM3 in the left putamen
Puta_Left_mTBM3_PC9	0.522985	Puta	mTBM3	The ninth PC of mTBM3 in the left putamen
Puta_Left_Dete_PC1	0.50429	Puta	Dete	The first PC of the determinant in the left putamen
Puta_Left_Eigen2_PC7	0.500142	Puta	Eigen2	The seventh PC of the second largest eigenvalue of the left putamen
Puta_Right_RD_PC1	0.561892	Puta	RD	The first PC of radial distance in the right putamen
Puta_Right_RD_PC4	0.774885	Puta	RD	The fourth PC of radial distance in the right putamen
Puta_Right_RD_PC7	0.593752	Puta	RD	The seventh PC of radial distance in the right putamen
Puta_Right_mTBM1_PC1	0.522862	Puta	mTBM1	The first PC of mTBM1 in the right putamen
Puta_Right_mTBM3_PC1	0.541008	Puta	mTBM3	The first PC of mTBM3 in the right putamen
Puta_Right_Dete_PC1	0.53209	Puta	Dete	The first PC of the determinant in the right putamen
Thal_Left_RD_Mean	0.814952	Thal	RD	Mean of radial distance in the left thalamus
Thal_Left_mTBM1_Mean	0.58268	Thal	mTBM1	Mean of mTBM1 in the left thalamus
Thal_Left_mTBM3_Mean	0.599796	Thal	mTBM3	Mean of mTBM3 in the left thalamus
Thal_Left_Dete_Mean	0.594159	Thal	Dete	Mean of the determinant in the left thalamus
Thal_Left_Eigen1_Mean	0.874883	Thal	Eigen1	Mean of the largest eigenvalue in the left thalamus
Thal_Left_Eigen2_Mean	0.847688	Thal	Eigen2	Mean of the second largest eigenvalue in the left thalamus
Thal_Right_RD_Mean	0.80177	Thal	RD	Mean of radial distance in the right thalamus
Thal_Right_mTBM1_Mean	0.597284	Thal	mTBM1	Mean of mTBM1 in the right thalamus
Thal_Right_mTBM3_Mean	0.620941	Thal	mTBM3	Mean of mTBM3 in the right thalamus
Thal_Right_Dete_Mean	0.613339	Thal	Dete	Mean of the determinant in the right thalamus
Thal_Right_Eigen1_Mean	0.852171	Thal	Eigen1	Mean of the largest eigenvalue in the right thalamus
Thal_Right_Eigen2_Mean	0.796026	Thal	Eigen2	Mean of the second largest eigenvalue in the right thalamus
Thal_Left_RD_PC3	0.651906	Thal	RD	The third PC of radial distance in the left thalamus
Thal_Left_mTBM1_PC6	0.572491	Thal	mTBM1	The sixth PC of mTBM1 in the left thalamus
Thal_Right_RD_PC3	0.743882	Thal	RD	The third PC of radial distance in the right thalamus
Thal_Right_mTBM2_PC1	0.520395	Thal	mTBM2	The first PC of mTBM1 in the right thalamus
Thal_Right_Eigen1_PC1	0.501096	Thal	Eigen1	The first PC of the largest eigenvalue in the right thalamus
Vent_Left_RD_Mean	0.972181	Vent	RD	Mean of radial distance in the left ventricles
Vent_Left_mTBM1_Mean	0.954879	Vent	mTBM1	Mean of mTBM1 in the left ventricles
Vent_Left_mTBM2_Mean	0.961876	Vent	mTBM2	Mean of mTBM2 in the left ventricles
Vent_Left_mTBM3_Mean	0.942644	Vent	mTBM3	Mean of mTBM3 in the left ventricles
Vent_Left_Dete_Mean	0.949899	Vent	Dete	Mean of the determinant in the left ventricles
Vent_Left_Eigen1_Mean	0.964906	Vent	Eigen1	Mean of the largest eigenvalue in the left ventricles
Vent_Left_Eigen2_Mean	0.968462	Vent	Eigen2	Mean of the second largest eigenvalue in the left ventricles
Vent_Right_RD_Mean	0.974832	Vent	RD	Mean of radial distance in the right ventricles
Vent_Right_mTBM1_Mean	0.962598	Vent	mTBM1	Mean of mTBM1 in the right ventricles
Vent_Right_mTBM2_Mean	0.968846	Vent	mTBM2	Mean of mTBM2 in the right ventricles
Vent_Right_mTBM3_Mean	0.953739	Vent	mTBM3	Mean of mTBM3 in the right ventricles
Vent_Right_Dete_Mean	0.95902	Vent	Dete	Mean of the determinant in the right ventricles
Vent_Right_Eigen1_Mean	0.969308	Vent	Eigen1	Mean of the largest eigenvalue in the right ventricles
Vent_Right_Eigen2_Mean	0.971979	Vent	Eigen2	Mean of the seconde largest eigenvalue in the right ventricles
Vent_Left_RD_PC1	0.976818	Vent	RD	The first PC of radial distance in the left ventricles
Vent_Left_RD_PC2	0.854791	Vent	RD	The second PC of radial distance in the left ventricles
Vent_Left_RD_PC3	0.975631	Vent	RD	The third PC of radial distance in the left ventricles
Vent_Left_RD_PC4	0.919837	Vent	RD	The fourth PC of radial distance in the left ventricles
Vent_Left_RD_PC5	0.845296	Vent	RD	The fifth PC of radial distance in the left ventricles
Vent_Left_RD_PC6	0.74315	Vent	RD	The sixth PC of radial distance in the left ventricles
Vent_Left_RD_PC7	0.876448	Vent	RD	The seventh PC of radial distance in the left ventricles
Vent_Left_RD_PC8	0.869454	Vent	RD	The eighth PC of radial distance in the left ventricles
Vent_Left_RD_PC9	0.863001	Vent	RD	The ninth PC of radial distance in the left ventricles
Vent_Left_RD_PC10	0.792754	Vent	RD	The tenth PC of radial distance in the left ventricles
Vent_Left_mTBM1_PC1	0.849771	Vent	mTBM1	The first PC of mTBM1 in the left ventricles
Vent_Left_mTBM1_PC3	0.738291	Vent	mTBM1	The third PC of mTBM1 in the left ventricles
Vent_Left_mTBM1_PC4	0.822561	Vent	mTBM1	The fourth PC of mTBM1 in the left ventricles
Vent_Left_mTBM1_PC6	0.867737	Vent	mTBM1	The sixth PC of mTBM1 in the left ventricles
Vent_Left_mTBM1_PC7	0.878787	Vent	mTBM1	The seventh PC of the largest eigenvalue in the left ventricles
Vent_Left_mTBM1_PC8	0.797372	Vent	mTBM1	The eighth PC of the largest eigenvalue in the left ventricles
Vent_Left_mTBM1_PC9	0.744547	Vent	mTBM1	The ninth PC of the largest eigenvalue in the left ventricles
Vent_Left_mTBM1_PC10	0.564473	Vent	mTBM1	The tenth PC of mTBM1 in the left ventricles
Vent_Left_mTBM2_PC1	0.965062	Vent	mTBM2	The first PC of mTBM2 in the left ventricles
Vent_Left_mTBM2_PC2	0.926792	Vent	mTBM2	The second PC of mTBM2 in the left ventricles
Vent_Left_mTBM2_PC4	0.840679	Vent	mTBM2	The fourth PC of mTBM2 in the left ventricles
Vent_Left_mTBM2_PC7	0.550197	Vent	mTBM2	The seventh PC of mTBM2 in the left ventricles
Vent_Left_mTBM3_PC2	0.843604	Vent	mTBM3	The second PC of mTBM3 in the left ventricles
Vent_Left_mTBM3_PC3	0.683058	Vent	mTBM3	The third PC of mTBM3 in the left ventricles
Vent_Left_mTBM3_PC4	0.654011	Vent	mTBM3	The fourth PC of mTBM3 in the left ventricles
Vent_Left_mTBM3_PC5	0.578193	Vent	mTBM3	The fifth PC of mTBM3 in the left ventricles
Vent_Left_mTBM3_PC6	0.860905	Vent	mTBM3	The sixth PC of mTBM3 in the left ventricles
Vent_Left_mTBM3_PC7	0.831387	Vent	mTBM3	The seventh PC of mTBM3 in the left ventricles
Vent_Left_mTBM3_PC8	0.766921	Vent	mTBM3	The eighth PC of mTBM3 in the left ventricles
Vent_Left_mTBM3_PC9	0.733332	Vent	mTBM3	The ninth PC of mTBM3 in the left ventricles
Vent_Left_mTBM3_PC10	0.525571	Vent	mTBM3	The tenth PC of mTBM3 in the left ventricles
Vent_Left_Dete_PC2	0.834196	Vent	Dete	The second PC of the determinant in the left ventricles
Vent_Left_Dete_PC3	0.504445	Vent	Dete	The third PC of the determinant in the left ventricles
Vent_Left_Dete_PC4	0.555476	Vent	Dete	The fourth PC of the determinant in the left ventricles
Vent_Left_Dete_PC5	0.841856	Vent	Dete	The fifth PC of the determinant in the left ventricles
Vent_Left_Dete_PC6	0.883348	Vent	Dete	The sixth PC of the determinant in the left ventricles
Vent_Left_Dete_PC7	0.826058	Vent	Dete	The seventh PC of the determinant in the left ventricles
Vent_Left_Dete_PC8	0.76829	Vent	Dete	The eighth PC of the determinant in the left ventricles
Vent_Left_Dete_PC9	0.702435	Vent	Dete	The ninth PC of the determinant in the left ventricles
Vent_Left_Eigen1_PC2	0.848184	Vent	Eigen1	The second PC of the largest eigenvalue in the left ventricles
Vent_Left_Eigen1_PC3	0.748623	Vent	Eigen1	The third PC of the largest eigenvalue in the left ventricles
Vent_Left_Eigen1_PC5	0.919412	Vent	Eigen1	The fifth PC of the largest eigenvalue in the left ventricles
Vent_Left_Eigen1_PC6	0.812261	Vent	Eigen1	The sixth PC of the largest eigenvalue in the left ventricles
Vent_Left_Eigen1_PC8	0.63936	Vent	Eigen1	The eighth PC of the largest eigenvalue in the left ventricles
Vent_Left_Eigen1_PC9	0.721694	Vent	Eigen1	The ninth PC of the largest eigenvalue in the left ventricles
Vent_Left_Eigen1_PC10	0.724842	Vent	Eigen1	The tenth PC of the largest eigenvalue in the left ventricles
Vent_Left_Eigen2_PC1	0.959994	Vent	Eigen2	The first PC of the second largest eigenvalue in the left ventricles
Vent_Left_Eigen2_PC3	0.750077	Vent	Eigen2	The third PC of the second largest eigenvalue in the left ventricles
Vent_Left_Eigen2_PC4	0.934387	Vent	Eigen2	The fourth PC of the second largest eigenvalue in the left ventricles
Vent_Left_Eigen2_PC6	0.837343	Vent	Eigen2	The sixth PC of the second largest eigenvalue in the left ventricles
Vent_Left_Eigen2_PC7	0.831141	Vent	Eigen2	The seventh PC of the second largest eigenvalue in the left ventricles
Vent_Left_Eigen2_PC8	0.792866	Vent	Eigen2	The eighth PC of the second largest eigenvalue in the left ventricles
Vent_Left_Eigen2_PC9	0.840245	Vent	Eigen2	The ninth PC of the second largest eigenvalue in the left ventricles
Vent_Left_Eigen2_PC10	0.81324	Vent	Eigen2	The tenth PC of the second largest eigenvalue in the left ventricles
Vent_Right_RD_PC1	0.97731	Vent	RD	The first PC of radial distance in the right ventricles
Vent_Right_RD_PC2	0.939884	Vent	RD	The second PC of radial distance in the right ventricles
Vent_Right_RD_PC3	0.912422	Vent	RD	The third PC of radial distance in the right ventricles
Vent_Right_RD_PC4	0.551301	Vent	RD	The fourth PC of mTBM3 in the right ventricles
Vent_Right_RD_PC5	0.871777	Vent	RD	The fifth PC of radial distance in the right ventricles
Vent_Right_RD_PC6	0.820619	Vent	RD	The sixth PC of mTBM3 in the right ventricles
Vent_Right_RD_PC7	0.881279	Vent	RD	The seventh PC of radial distance in the right ventricles
Vent_Right_RD_PC8	0.913761	Vent	RD	The eighth PC of radial distance in the right ventricles
Vent_Right_RD_PC9	0.932347	Vent	RD	The ninth PC of radial distance in the right ventricles
Vent_Right_RD_PC10	0.829784	Vent	RD	The tenth PC of radial distance in the right ventricles
Vent_Right_mTBM1_PC2	0.917292	Vent	mTBM1	The second PC of mTBM1 in the right ventricles
Vent_Right_mTBM1_PC3	0.931529	Vent	mTBM1	The third PC of mTBM1 in the right ventricles
Vent_Right_mTBM1_PC4	0.704577	Vent	mTBM1	The fourth PC of mTBM1 in the right ventricles
Vent_Right_mTBM1_PC6	0.858161	Vent	mTBM1	The sixth PC of mTBM1 in the right ventricles
Vent_Right_mTBM1_PC7	0.842604	Vent	mTBM1	The seventh PC of mTBM1 in the right ventricles
Vent_Right_mTBM1_PC8	0.579751	Vent	mTBM1	The eighth PC of mTBM1 in the right ventricles
Vent_Right_mTBM1_PC9	0.686633	Vent	mTBM1	The ninth PC of mTBM1 in the right ventricles
Vent_Right_mTBM1_PC10	0.651781	Vent	mTBM1	The tenth PC of mTBM1 in the right ventricles
Vent_Right_mTBM2_PC1	0.967617	Vent	mTBM2	The first PC of mTBM2 in the right ventricles
Vent_Right_mTBM2_PC3	0.944252	Vent	mTBM2	The third PC of mTBM3 in the right ventricles
Vent_Right_mTBM2_PC4	0.903602	Vent	mTBM2	The fourth PC of mTBM4 in the right ventricles
Vent_Right_mTBM2_PC10	0.531381	Vent	mTBM2	The tenth PC of mTBM2 in the right ventricles
Vent_Right_mTBM3_PC2	0.936905	Vent	mTBM3	The second PC of mTBM3 in the right ventricles
Vent_Right_mTBM3_PC3	0.92049	Vent	mTBM3	The third PC of mTBM3 in the right ventricles
Vent_Right_mTBM3_PC4	0.539138	Vent	mTBM3	The fourth PC of mTBM3 in the right ventricles
Vent_Right_mTBM3_PC6	0.854762	Vent	mTBM3	The sixth PC of mTBM3 in the right ventricles
Vent_Right_mTBM3_PC7	0.714447	Vent	mTBM3	The seventh PC of mTBM3 in the right ventricles
Vent_Right_mTBM3_PC8	0.510669	Vent	mTBM3	The eighth PC of mTBM3 in the right ventricles
Vent_Right_mTBM3_PC9	0.783959	Vent	mTBM3	The ninth PC of mTBM3 in the right ventricles
Vent_Right_mTBM3_PC10	0.701913	Vent	mTBM3	The tenth PC of mTBM3 in the right ventricles
Vent_Right_Dete_PC2	0.935555	Vent	Dete	The second PC of the determinant in the right ventricles
Vent_Right_Dete_PC3	0.868112	Vent	Dete	The third PC of the determinant in the right ventricles
Vent_Right_Dete_PC5	0.761399	Vent	Dete	The fifth PC of the determinant in the right ventricles
Vent_Right_Dete_PC6	0.829304	Vent	Dete	The sixth PC of the determinant in the right ventricles
Vent_Right_Dete_PC7	0.774245	Vent	Dete	The seventh PC of the determinant in the right ventricles
Vent_Right_Dete_PC9	0.794688	Vent	Dete	The ninth PC of the determinant in the right ventricles
Vent_Right_Dete_PC10	0.642062	Vent	Dete	The tenth PC of the determinant in the right ventricles
Vent_Right_Eigen1_PC2	0.764646	Vent	Eigen1	The second PC of the largest eigenvalue in the right ventricles
Vent_Right_Eigen1_PC4	0.835169	Vent	Eigen1	The fourth PC of the largest eigenvalue in the right ventricles
Vent_Right_Eigen1_PC5	0.880977	Vent	Eigen1	The fifth PC of the largest eigenvalue in the right ventricles
Vent_Right_Eigen1_PC7	0.781448	Vent	Eigen1	The seventh PC of the largest eigenvalue in the right ventricles
Vent_Right_Eigen1_PC9	0.786956	Vent	Eigen1	The ninth PC of the largest eigenvalue in the right ventricles
Vent_Right_Eigen2_PC2	0.904396	Vent	Eigen2	The second PC of the second largest eigenvalue in the right ventricles
Vent_Right_Eigen2_PC3	0.803603	Vent	Eigen2	The third PC of the second largest eigenvalue in the right ventricles
Vent_Right_Eigen2_PC4	0.567273	Vent	Eigen2	The fourth PC of the second largest eigenvalue in the right ventricles
Vent_Right_Eigen2_PC5	0.507521	Vent	Eigen2	The fifth PC of the second largest eigenvalue in the right ventricles
Vent_Right_Eigen2_PC6	0.881449	Vent	Eigen2	The sixth PC of the second largest eigenvalue in the right ventricles
Vent_Right_Eigen2_PC7	0.821861	Vent	Eigen2	The seventh PC of the second largest eigenvalue in the right ventricles
Vent_Right_Eigen2_PC9	0.885587	Vent	Eigen2	The ninth PC of the second largest eigenvalue in the right ventricles
Sub_CA1_Left_RD_Mean	0.902574	Sub	RD	Mean of radial distance in the left CA1 hippocampal subfield
Sub_CA1_Left_mTBM1_Mean	0.72706	Sub	mTBM1	Mean of mTBM1 in the left CA1 hippocampal subfield
Sub_CA1_Left_mTBM2_Mean	0.719519	Sub	mTBM2	Mean of mTBM2 in the left CA1 hippocampal subfield
Sub_CA1_Left_mTBM3_Mean	0.723123	Sub	mTBM3	Mean of mTBM3 in the left CA1 hippocampal subfield
Sub_CA1_Left_Dete_Mean	0.723642	Sub	Dete	Mean of the determinant in the left CA1 hippocampal subfield
Sub_CA1_Left_Eigen1_Mean	0.758669	Sub	Eigen1	Mean of the largest eigenvalue in the left CA1 hippocampal subfield
Sub_CA1_Left_Eigen2_Mean	0.757525	Sub	Eigen2	Mean of the second largest eigenvalue in the left CA1 hippocampal subfield
Sub_CA1_Right_RD_Mean	0.879856	Sub	RD	Mean of radial distance in the right CA1 hippocampal subfield
Sub_CA1_Right_mTBM1_Mean	0.738763	Sub	mTBM1	Mean of mTBM1 in the right CA1 hippocampal subfield
Sub_CA1_Right_mTBM2_Mean	0.770349	Sub	mTBM2	Mean of mTBM2 in the right CA1 hippocampal subfield
Sub_CA1_Right_mTBM3_Mean	0.767319	Sub	mTBM3	Mean of mTBM3 in the right CA1 hippocampal subfield
Sub_CA1_Right_Dete_Mean	0.754264	Sub	Dete	Mean of the determinant in the right CA1 hippocampal subfield
Sub_CA1_Right_Eigen1_Mean	0.76466	Sub	Eigen1	Mean of the largest eigenvalue in the right CA1 hippocampal subfield
Sub_CA1_Right_Eigen2_Mean	0.754353	Sub	Eigen2	Mean of the secondlargest eigenvalue in the right CA1 hippocampal subfield
Sub_CA3_Left_RD_Mean	0.871907	Sub	RD	Mean of radial distance in the left CA1 hippocampal subfield
Sub_CA3_Left_mTBM1_Mean	0.844639	Sub	mTBM1	Mean of mTBM1 in the left CA1 hippocampal subfield
Sub_CA3_Left_mTBM2_Mean	0.83513	Sub	mTBM2	Mean of mTBM2 in the left CA1 hippocampal subfield
Sub_CA3_Left_mTBM3_Mean	0.824906	Sub	mTBM3	Mean of mTBM3 in the left CA1 hippocampal subfield
Sub_CA3_Left_Dete_Mean	0.836612	Sub	Dete	Mean of the determinant in the left CA3 hippocampal subfield
Sub_CA3_Left_Eigen1_Mean	0.818143	Sub	Eigen1	Mean of the largest eigenvalue in the left CA3 hippocampal subfield
Sub_CA3_Left_Eigen2_Mean	0.836609	Sub	Eigen2	Mean of the secondlargest eigenvalue in the left CA3 hippocampal subfield
Sub_CA3_Right_RD_Mean	0.876546	Sub	RD	Mean of radial distance in the right CA3 hippocampal subfield
Sub_CA3_Right_mTBM1_Mean	0.849585	Sub	mTBM1	Mean of mTBM1 in the right CA3 hippocampal subfield
Sub_CA3_Right_mTBM2_Mean	0.799039	Sub	mTBM2	Mean of mTBM2 in the right CA3 hippocampal subfield
Sub_CA3_Right_mTBM3_Mean	0.821027	Sub	mTBM3	Mean of mTBM3 in the right CA3 hippocampal subfield
Sub_CA3_Right_Dete_Mean	0.837542	Sub	Dete	Mean of the determinant in the right CA3 hippocampal subfield
Sub_CA3_Right_Eigen1_Mean	0.828578	Sub	Eigen1	Mean of the largest eigenvalue in the right CA3 hippocampal subfield
Sub_CA3_Right_Eigen2_Mean	0.852768	Sub	Eigen2	Mean of the second largest eigenvalue in the right CA3 hippocampal subfield
Sub_HATA_Left_RD_Mean	0.709447	Sub	RD	Mean of radial distance in the left hippocampal subfield HATA
Sub_HATA_Left_mTBM3_Mean	0.520145	Sub	mTBM3	Mean of mTBM3 in the left hippocampal subfield HATA
Sub_HATA_Left_Dete_Mean	0.500341	Sub	Dete	Mean of the determinant in the left hippocampal subfield HATA
Sub_HATA_Right_RD_Mean	0.607115	Sub	RD	Mean of radial distance in the right hippocampal subfield HATA
Sub_HATA_Right_mTBM1_Mean	0.52676	Sub	mTBM1	Mean of mTBM1 in the right hippocampal subfield HATA
Sub_HATA_Right_mTBM2_Mean	0.600238	Sub	mTBM2	Mean of mTBM2 in the right hippocampal subfield HATA
Sub_HATA_Right_mTBM3_Mean	0.563161	Sub	mTBM3	Mean of mTBM3 in the right hippocampal subfield HATA
Sub_HATA_Right_Dete_Mean	0.55305	Sub	Dete	Mean of the determinant in the right hippocampal subfield HATA
Sub_HATA_Right_Eigen1_Mean	0.533846	Sub	Eigen1	Mean of the largest eigenvalue in the right hippocampal subfield HATA
Sub_HATA_Right_Eigen2_Mean	0.538918	Sub	Eigen2	Mean of the second largest eigenvalue in the right hippocampal subfield HATA
Sub_HP_tail_Left_RD_Mean	0.813994	Sub	RD	Mean of radial distance in the left hippocampal subfield HP tail
Sub_HP_tail_Left_mTBM1_Mean	0.744716	Sub	mTBM1	Mean of mTBM1 in the left hippocampal subfield HP tail
Sub_HP_tail_Left_mTBM2_Mean	0.809457	Sub	mTBM2	Mean of mTBM2 in the left hippocampal subfield HP tail
Sub_HP_tail_Left_mTBM3_Mean	0.716749	Sub	mTBM3	Mean of mTBM3 in the left hippocampal subfield HP tail
Sub_HP_tail_Left_Dete_Mean	0.73217	Sub	Dete	Mean of the determinant in the left hippocampal subfield HP tail
Sub_HP_tail_Left_Eigen1_Mean	0.809792	Sub	Eigen1	Mean of the largest eigenvalue in the left hippocampal subfield HP tail
Sub_HP_tail_Left_Eigen2_Mean	0.80663	Sub	Eigen2	Mean of the second largest eigenvalue in the left hippocampal subfield HP tail
Sub_HP_tail_Right_RD_Mean	0.788776	Sub	RD	Mean of radial distance in the right hippocampal subfield HP tail
Sub_HP_tail_Right_mTBM1_Mean	0.711952	Sub	mTBM1	Mean of mTBM1 in the right hippocampal subfield HP tail
Sub_HP_tail_Right_mTBM2_Mean	0.599079	Sub	mTBM2	Mean of mTBM2 in the right hippocampal subfield HP tail
Sub_HP_tail_Right_mTBM3_Mean	0.677376	Sub	mTBM3	Mean of mTBM3 in the right hippocampal subfield HP tail
Sub_HP_tail_Right_Dete_Mean	0.69629	Sub	Dete	Mean of the determinant in the right hippocampal subfield HP tail
Sub_HP_tail_Right_Eigen1_Mean	0.775046	Sub	Eigen1	Mean of the largest eigenvalue in the right hippocampal subfield HP tail
Sub_HP_tail_Right_Eigen2_Mean	0.776544	Sub	Eigen2	Mean of the second largest eigenvalue in the right hippocampal subfield HP tail
Sub_fimbria_Left_RD_Mean	0.856945	Sub	RD	Mean of radial distance in the left hippocampal subfield fimbria
Sub_fimbria_Left_mTBM1_Mean	0.863251	Sub	mTBM1	Mean of mTBM1 in the left hippocampal subfield fimbria
Sub_fimbria_Left_mTBM2_Mean	0.845504	Sub	mTBM2	Mean of mTBM2 in the left hippocampal subfield fimbria
Sub_fimbria_Left_mTBM3_Mean	0.836099	Sub	mTBM3	Mean of mTBM3 in the left hippocampal subfield fimbria
Sub_fimbria_Left_Dete_Mean	0.851393	Sub	Dete	Mean of the determinant in the left hippocampal subfield fimbria
Sub_fimbria_Left_Eigen1_Mean	0.83859	Sub	Eigen1	Mean of the largest eigenvalue in the left hippocampal subfield fimbria
Sub_fimbria_Left_Eigen2_Mean	0.861695	Sub	Eigen2	Mean of the second largest eigenvalue in the left hippocampal subfield fimbria
Sub_fimbria_Right_RD_Mean	0.757828	Sub	RD	Mean of radial distance in the right hippocampal subfield fimbria
Sub_fimbria_Right_mTBM1_Mean	0.850133	Sub	mTBM1	Mean of mTBM1 in the right hippocampal subfield fimbria
Sub_fimbria_Right_mTBM2_Mean	0.860828	Sub	mTBM2	Mean of mTBM2 in the right hippocampal subfield fimbria
Sub_fimbria_Right_mTBM3_Mean	0.825218	Sub	mTBM3	Mean of mTBM3 in the right hippocampal subfield fimbria
Sub_fimbria_Right_Dete_Mean	0.838283	Sub	Dete	Mean of the determinant in the right hippocampal subfield fimbria
Sub_fimbria_Right_Eigen1_Mean	0.822997	Sub	Eigen1	Mean of the largest eigenvalue in the right hippocampal subfield fimbria
Sub_fimbria_Right_Eigen2_Mean	0.845347	Sub	Eigen2	Mean of the second largest eigenvalue in the right hippocampal subfield fimbria
Sub_presubiculum_Left_RD_Mean	0.88075	Sub	RD	Mean of radial distance in the left hippocampal subfield presubiculum
Sub_presubiculum_Left_mTBM1_Mean	0.77591	Sub	mTBM1	Mean of mTBM1 in the left hippocampal subfield presubiculum
Sub_presubiculum_Left_mTBM2_Mean	0.817011	Sub	mTBM2	Mean of mTBM2 in the left hippocampal subfield presubiculum
Sub_presubiculum_Left_mTBM3_Mean	0.773891	Sub	mTBM3	Mean of mTBM3 in the left hippocampal subfield presubiculum
Sub_presubiculum_Left_Dete_Mean	0.773386	Sub	Dete	Mean of the determinant in the left hippocampal subfield presubiculum
Sub_presubiculum_Left_Eigen1_Mean	0.751328	Sub	Eigen1	Mean of the largest eigenvalue in the left hippocampal subfield presubiculum
Sub_presubiculum_Left_Eigen2_Mean	0.756654	Sub	Eigen2	Mean of the second largest eigenvalue in the left hippocampal subfield presubiculum
Sub_presubiculum_Right_RD_Mean	0.876058	Sub	RD	Mean of radial distance in the right hippocampal subfield presubiculum
Sub_presubiculum_Right_mTBM1_Mean	0.74177	Sub	mTBM1	Mean of mTBM1 in the right hippocampal subfield presubiculum
Sub_presubiculum_Right_mTBM2_Mean	0.817591	Sub	mTBM2	Mean of mTBM2 in the right hippocampal subfield presubiculum
Sub_presubiculum_Right_mTBM3_Mean	0.754398	Sub	mTBM3	Mean of mTBM3 in the right hippocampal subfield presubiculum
Sub_presubiculum_Right_Dete_Mean	0.745623	Sub	Dete	Mean of the determinant in the right hippocampal subfield presubiculum
Sub_presubiculum_Right_Eigen1_Mean	0.749775	Sub	Eigen1	Mean of the largest eigenvalue in the right hippocampal subfield presubiculum
Sub_presubiculum_Right_Eigen2_Mean	0.756218	Sub	Eigen2	Mean of the second largest eigenvalue in the right hippocampal subfield presubiculum
Sub_subiculum_Left_RD_Mean	0.780698	Sub	RD	Mean of radial distance in the left hippocampal subfield subiculum
Sub_subiculum_Left_mTBM1_Mean	0.708938	Sub	mTBM1	Mean of mTBM1 in the left hippocampal subfield subiculum
Sub_subiculum_Left_mTBM2_Mean	0.858589	Sub	mTBM2	Mean of mTBM2 in the left hippocampal subfield subiculum
Sub_subiculum_Left_mTBM3_Mean	0.706972	Sub	mTBM3	Mean of mTBM3 in the left hippocampal subfield subiculum
Sub_subiculum_Left_Dete_Mean	0.700972	Sub	Dete	Mean of the determinant in the left hippocampal subfield subiculum
Sub_subiculum_Left_Eigen1_Mean	0.734774	Sub	Eigen1	Mean of the largest eigenvalue in the left hippocampal subfield subiculum
Sub_subiculum_Left_Eigen2_Mean	0.759529	Sub	Eigen2	Mean of the secondlargest eigenvalue in the left hippocampal subfield subiculum
Sub_subiculum_Right_RD_Mean	0.677177	Sub	RD	Mean of radial distance in the right hippocampal subfield subiculum
Sub_subiculum_Right_mTBM1_Mean	0.684326	Sub	mTBM1	Mean of mTBM1 in the right hippocampal subfield subiculum
Sub_subiculum_Right_mTBM2_Mean	0.826091	Sub	mTBM2	Mean of mTBM2 in the right hippocampal subfield subiculum
Sub_subiculum_Right_mTBM3_Mean	0.714065	Sub	mTBM3	Mean of mTBM3 in the right hippocampal subfield subiculum
Sub_subiculum_Right_Dete_Mean	0.695288	Sub	Dete	Mean of the determinant in the right hippocampal subfield subiculum
Sub_subiculum_Right_Eigen1_Mean	0.711607	Sub	Eigen1	Mean of the largest eigenvalue in the right hippocampal subfield subiculum
Sub_subiculum_Right_Eigen2_Mean	0.696365	Sub	Eigen2	Mean of the secondlargest eigenvalue in the right hippocampal subfield subiculum
