## Supplementary material for "Genetic influences on the shape of brain ventricular and subcortical structures": supp_tables: TableS3_H2.xlsx

### Sheet: H2
Table S3: SNP heritability estimates of 457 shape features. We used UKB individuals of British ancestry (average sample size n = 32,631).
ID	SNP_heritability	SE	Pvalue	Structure	Statistics
Accu_Left_RD_Mean	0.23434	0.0232	7.53012e-27	Accu	RD
Accu_Left_mTBM1_Mean	0.181411	0.022944	1.1102e-16	Accu	mTBM1
Accu_Left_mTBM3_Mean	0.188815	0.022987	7.13759e-18	Accu	mTBM3
Accu_Left_Dete_Mean	0.188803	0.022987	7.01923e-18	Accu	Dete
Accu_Left_Eigen1_Mean	0.251578	0.023277	2.98812e-30	Accu	Eigen1
Accu_Left_Eigen2_Mean	0.254266	0.023305	1.00904e-30	Accu	Eigen2
Accu_Right_RD_Mean	0.253095	0.023099	6.54506e-32	Accu	RD
Accu_Right_mTBM1_Mean	0.18437	0.022582	2.31339e-18	Accu	mTBM1
Accu_Right_mTBM3_Mean	0.190549	0.022601	1.77516e-19	Accu	mTBM3
Accu_Right_Dete_Mean	0.192539	0.022626	8.06118e-20	Accu	Dete
Accu_Right_Eigen1_Mean	0.256294	0.023029	7.15064e-33	Accu	Eigen1
Accu_Right_Eigen2_Mean	0.257895	0.023047	2.88622e-33	Accu	Eigen2
Accu_Left_RD_PC1	0.181712	0.022898	2.2204e-16	Accu	RD
Accu_Left_RD_PC2	0.157196	0.022306	3.1641e-15	Accu	RD
Accu_Left_RD_PC4	0.159588	0.02273	1.0386e-13	Accu	RD
Accu_Left_Eigen1_PC2	0.195749	0.022887	1.39162e-19	Accu	Eigen1
Accu_Left_Eigen2_PC2	0.226036	0.022943	4.25628e-26	Accu	Eigen2
Accu_Right_RD_PC1	0.269631	0.023341	7.05558e-35	Accu	RD
Accu_Right_RD_PC4	0.182694	0.022794	5.5511e-17	Accu	RD
Accu_Right_RD_PC8	0.161946	0.022434	6.8834e-15	Accu	RD
Accu_Right_mTBM1_PC1	0.156159	0.022371	9.9309e-14	Accu	mTBM1
Accu_Right_mTBM3_PC1	0.16931	0.022456	8.8818e-16	Accu	mTBM3
Accu_Right_Dete_PC1	0.173498	0.022504	2.2204e-16	Accu	Dete
Accu_Right_Eigen1_PC3	0.252157	0.023091	2.11933e-31	Accu	Eigen1
Accu_Right_Eigen2_PC3	0.177932	0.022726	2.2204e-16	Accu	Eigen2
Amyg_Left_RD_Mean	0.162611	0.024021	2.1022e-12	Amyg	RD
Amyg_Left_Eigen1_Mean	0.188387	0.024185	4.996e-16	Amyg	Eigen1
Amyg_Left_Eigen2_Mean	0.184382	0.024147	1.7208e-15	Amyg	Eigen2
Amyg_Right_RD_Mean	0.142569	0.023836	5.3584e-10	Amyg	RD
Amyg_Right_Eigen1_Mean	0.141683	0.02394	1.1525e-09	Amyg	Eigen1
Amyg_Right_Eigen2_Mean	0.136035	0.02388	4.4399e-09	Amyg	Eigen2
Amyg_Left_RD_PC3	0.169289	0.024191	5.5084e-13	Amyg	RD
Amyg_Left_Eigen2_PC7	0.151217	0.023924	4.2858e-11	Amyg	Eigen2
Amyg_Right_RD_PC3	0.192923	0.024195	1.1102e-16	Amyg	RD
Amyg_Right_Dete_PC4	0.085069	0.023325	0.00011937	Amyg	Dete
Caud_Left_RD_Mean	0.4696	0.023815	8.2285e-99	Caud	RD
Caud_Left_mTBM1_Mean	0.211886	0.023282	8.35544e-22	Caud	mTBM1
Caud_Left_mTBM2_Mean	0.274559	0.023483	2.78093e-35	Caud	mTBM2
Caud_Left_mTBM3_Mean	0.169746	0.023064	1.5044e-14	Caud	mTBM3
Caud_Left_Dete_Mean	0.191335	0.023183	4.59092e-18	Caud	Dete
Caud_Left_Eigen1_Mean	0.330759	0.023794	1.99797e-49	Caud	Eigen1
Caud_Left_Eigen2_Mean	0.366664	0.023834	1.2413e-60	Caud	Eigen2
Caud_Right_RD_Mean	0.355024	0.023715	5.58061e-59	Caud	RD
Caud_Right_mTBM2_Mean	0.163736	0.023001	5.6066e-15	Caud	mTBM2
Caud_Right_Eigen1_Mean	0.324717	0.023557	3.37203e-49	Caud	Eigen1
Caud_Right_Eigen2_Mean	0.331091	0.023581	3.45801e-51	Caud	Eigen2
Caud_Left_RD_PC1	0.146211	0.023675	1.3318e-10	Caud	RD
Caud_Left_RD_PC3	0.199942	0.023258	2.10209e-19	Caud	RD
Caud_Left_RD_PC4	0.41384	0.023761	2.02845e-78	Caud	RD
Caud_Left_RD_PC5	0.310093	0.023746	3.29203e-44	Caud	RD
Caud_Left_mTBM1_PC2	0.099696	0.022636	4.5348e-06	Caud	mTBM1
Caud_Left_mTBM2_PC2	0.150901	0.022847	3.6146e-12	Caud	mTBM2
Caud_Left_mTBM3_PC2	0.104001	0.022671	1.7534e-06	Caud	mTBM3
Caud_Left_mTBM3_PC7	0.224167	0.023417	4.21452e-24	Caud	mTBM3
Caud_Left_Dete_PC2	0.101965	0.022657	2.8103e-06	Caud	Dete
Caud_Left_Dete_PC7	0.173535	0.02303	1.3323e-15	Caud	Dete
Caud_Right_RD_PC4	0.321699	0.023548	2.61393e-49	Caud	RD
Caud_Right_RD_PC6	0.214027	0.023217	2.41532e-22	Caud	RD
Caud_Right_RD_PC8	0.130446	0.022677	1.1265e-09	Caud	RD
Hipp_Left_RD_Mean	0.355906	0.023985	9.35349e-55	Hipp	RD
Hipp_Left_mTBM1_Mean	0.322475	0.023928	1.14943e-45	Hipp	mTBM1
Hipp_Left_mTBM2_Mean	0.308106	0.023701	7.35307e-44	Hipp	mTBM2
Hipp_Left_mTBM3_Mean	0.329383	0.023874	5.33674e-49	Hipp	mTBM3
Hipp_Left_Dete_Mean	0.326194	0.023918	3.2062e-47	Hipp	Dete
Hipp_Left_Eigen1_Mean	0.356491	0.024034	8.72965e-56	Hipp	Eigen1
Hipp_Left_Eigen2_Mean	0.362397	0.024064	1.24292e-56	Hipp	Eigen2
Hipp_Right_RD_Mean	0.258506	0.023656	2.26039e-30	Hipp	RD
Hipp_Right_mTBM1_Mean	0.290604	0.023611	4.14653e-40	Hipp	mTBM1
Hipp_Right_mTBM2_Mean	0.227696	0.023413	4.90993e-27	Hipp	mTBM2
Hipp_Right_mTBM3_Mean	0.352692	0.023718	6.06549e-61	Hipp	mTBM3
Hipp_Right_Dete_Mean	0.326895	0.023682	1.43095e-51	Hipp	Dete
Hipp_Right_Eigen1_Mean	0.358357	0.023783	2.70925e-61	Hipp	Eigen1
Hipp_Right_Eigen2_Mean	0.342804	0.023805	2.72524e-54	Hipp	Eigen2
Hipp_Left_RD_PC1	0.343984	0.023884	4.10836e-52	Hipp	RD
Hipp_Left_RD_PC2	0.124608	0.022801	7.6593e-09	Hipp	RD
Hipp_Left_RD_PC3	0.269212	0.023551	6.21401e-36	Hipp	RD
Hipp_Left_RD_PC4	0.237608	0.023483	9.54433e-27	Hipp	RD
Hipp_Left_RD_PC5	0.355859	0.023815	2.12354e-56	Hipp	RD
Hipp_Left_RD_PC6	0.247486	0.023283	9.49608e-32	Hipp	RD
Hipp_Left_RD_PC7	0.265428	0.023808	1.36055e-31	Hipp	RD
Hipp_Left_RD_PC8	0.229875	0.023398	1.89014e-25	Hipp	RD
Hipp_Left_RD_PC9	0.22847	0.023365	4.61501e-25	Hipp	RD
Hipp_Left_RD_PC10	0.137312	0.023074	1.2481e-09	Hipp	RD
Hipp_Left_mTBM1_PC1	0.259625	0.023472	2.39063e-32	Hipp	mTBM1
Hipp_Left_mTBM1_PC2	0.106392	0.022713	8.3755e-07	Hipp	mTBM1
Hipp_Left_mTBM1_PC3	0.214806	0.023348	3.6349e-23	Hipp	mTBM1
Hipp_Left_mTBM1_PC4	0.146371	0.022823	1.7529e-11	Hipp	mTBM1
Hipp_Left_mTBM1_PC5	0.187223	0.02312	3.56726e-18	Hipp	mTBM1
Hipp_Left_mTBM1_PC6	0.113733	0.022704	1.7628e-07	Hipp	mTBM1
Hipp_Left_mTBM1_PC8	0.188667	0.023131	4.46887e-19	Hipp	mTBM1
Hipp_Left_mTBM2_PC1	0.296663	0.023604	6.02001e-41	Hipp	mTBM2
Hipp_Left_mTBM2_PC2	0.085881	0.022258	2.0543e-05	Hipp	mTBM2
Hipp_Left_mTBM2_PC3	0.018716	0.0215	0.19944	Hipp	mTBM2
Hipp_Left_mTBM2_PC4	0.120111	0.022772	2.3526e-08	Hipp	mTBM2
Hipp_Left_mTBM2_PC5	0.043242	0.021193	0.016483	Hipp	mTBM2
Hipp_Left_mTBM3_PC1	0.24809	0.023408	5.01319e-30	Hipp	mTBM3
Hipp_Left_mTBM3_PC2	0.120858	0.022848	2.7539e-08	Hipp	mTBM3
Hipp_Left_mTBM3_PC3	0.223171	0.023447	1.35499e-23	Hipp	mTBM3
Hipp_Left_mTBM3_PC4	0.175295	0.023021	7.7716e-16	Hipp	mTBM3
Hipp_Left_mTBM3_PC5	0.140978	0.022872	3.4996e-11	Hipp	mTBM3
Hipp_Left_mTBM3_PC6	0.111589	0.022762	3.892e-07	Hipp	mTBM3
Hipp_Left_mTBM3_PC7	0.140671	0.022526	3.03e-12	Hipp	mTBM3
Hipp_Left_Dete_PC1	0.253776	0.023439	3.49472e-31	Hipp	Dete
Hipp_Left_Dete_PC2	0.113592	0.022783	1.6059e-07	Hipp	Dete
Hipp_Left_Dete_PC3	0.216166	0.023406	1.03258e-22	Hipp	Dete
Hipp_Left_Dete_PC4	0.16711	0.02297	1.9484e-14	Hipp	Dete
Hipp_Left_Dete_PC5	0.167954	0.023042	5.9952e-15	Hipp	Dete
Hipp_Left_Dete_PC6	0.117052	0.022755	8.1172e-08	Hipp	Dete
Hipp_Left_Dete_PC7	0.132795	0.022395	3.2993e-11	Hipp	Dete
Hipp_Left_Dete_PC8	0.136674	0.022649	7.464e-11	Hipp	Dete
Hipp_Left_Eigen1_PC1	0.274819	0.023547	1.7477e-35	Hipp	Eigen1
Hipp_Left_Eigen1_PC2	0.094991	0.022009	4.4702e-07	Hipp	Eigen1
Hipp_Left_Eigen1_PC3	0.128241	0.022647	1.8542e-09	Hipp	Eigen1
Hipp_Left_Eigen1_PC4	0.172894	0.02314	3.8303e-15	Hipp	Eigen1
Hipp_Left_Eigen1_PC5	0.08498	0.022195	4.1782e-05	Hipp	Eigen1
Hipp_Left_Eigen1_PC6	0.119618	0.02234	3.3819e-09	Hipp	Eigen1
Hipp_Left_Eigen1_PC8	0.197111	0.023235	6.13837e-19	Hipp	Eigen1
Hipp_Left_Eigen1_PC9	0.103269	0.022291	3.2746e-07	Hipp	Eigen1
Hipp_Left_Eigen1_PC10	0.104004	0.022522	9.3957e-07	Hipp	Eigen1
Hipp_Left_Eigen2_PC1	0.286894	0.02363	4.09882e-38	Hipp	Eigen2
Hipp_Left_Eigen2_PC2	0.263452	0.023518	2.54766e-34	Hipp	Eigen2
Hipp_Left_Eigen2_PC3	0.069054	0.022061	0.00048581	Hipp	Eigen2
Hipp_Left_Eigen2_PC4	0.176957	0.023079	4.996e-16	Hipp	Eigen2
Hipp_Left_Eigen2_PC5	0.116517	0.022484	3.6841e-08	Hipp	Eigen2
Hipp_Left_Eigen2_PC6	0.123466	0.022356	8.0245e-10	Hipp	Eigen2
Hipp_Left_Eigen2_PC7	0.161897	0.023222	3.888e-13	Hipp	Eigen2
Hipp_Left_Eigen2_PC8	0.115985	0.022822	1.3505e-07	Hipp	Eigen2
Hipp_Left_Eigen2_PC10	0.213253	0.023352	1.04096e-22	Hipp	Eigen2
Hipp_Right_RD_PC1	0.259291	0.023645	5.73389e-31	Hipp	RD
Hipp_Right_RD_PC2	0.169944	0.022976	2.4425e-15	Hipp	RD
Hipp_Right_RD_PC3	0.156782	0.0229	1.335e-13	Hipp	RD
Hipp_Right_RD_PC4	0.292364	0.023671	9.96866e-39	Hipp	RD
Hipp_Right_RD_PC5	0.269563	0.023655	1.14991e-33	Hipp	RD
Hipp_Right_RD_PC6	0.222787	0.02358	1.15922e-22	Hipp	RD
Hipp_Right_RD_PC7	0.277868	0.023784	3.40619e-35	Hipp	RD
Hipp_Right_RD_PC8	0.20435	0.022965	3.47337e-22	Hipp	RD
Hipp_Right_RD_PC9	0.160921	0.022919	2.4425e-15	Hipp	RD
Hipp_Right_RD_PC10	0.2777	0.023812	7.00957e-35	Hipp	RD
Hipp_Right_mTBM1_PC1	0.227652	0.023506	4.42828e-24	Hipp	mTBM1
Hipp_Right_mTBM1_PC2	0.224238	0.023229	2.59097e-26	Hipp	mTBM1
Hipp_Right_mTBM1_PC3	0.102447	0.022407	8.1502e-07	Hipp	mTBM1
Hipp_Right_mTBM1_PC4	0.172759	0.02304	8.3267e-16	Hipp	mTBM1
Hipp_Right_mTBM1_PC5	0.106414	0.022816	1.5223e-06	Hipp	mTBM1
Hipp_Right_mTBM1_PC6	0.13616	0.023069	3.8008e-10	Hipp	mTBM1
Hipp_Right_mTBM1_PC7	0.145137	0.02259	1.8096e-12	Hipp	mTBM1
Hipp_Right_mTBM1_PC8	0.073439	0.021008	9.3628e-06	Hipp	mTBM1
Hipp_Right_mTBM2_PC1	0.231857	0.023521	3.20075e-26	Hipp	mTBM2
Hipp_Right_mTBM2_PC5	0.088568	0.022363	2.5839e-05	Hipp	mTBM2
Hipp_Right_mTBM2_PC9	0.10048	0.02216	5.2444e-07	Hipp	mTBM2
Hipp_Right_mTBM3_PC1	0.230191	0.023525	1.98949e-24	Hipp	mTBM3
Hipp_Right_mTBM3_PC2	0.229935	0.023299	3.03032e-27	Hipp	mTBM3
Hipp_Right_mTBM3_PC3	0.11039	0.022666	3.3526e-07	Hipp	mTBM3
Hipp_Right_mTBM3_PC4	0.140714	0.022777	1.4385e-11	Hipp	mTBM3
Hipp_Right_mTBM3_PC5	0.135601	0.022956	6.0863e-10	Hipp	mTBM3
Hipp_Right_mTBM3_PC6	0.090216	0.02194	2.2638e-06	Hipp	mTBM3
Hipp_Right_mTBM3_PC7	0.107051	0.022154	2.0941e-08	Hipp	mTBM3
Hipp_Right_mTBM3_PC10	0.106189	0.02257	5.7283e-07	Hipp	mTBM3
Hipp_Right_Dete_PC1	0.222708	0.023473	3.41942e-23	Hipp	Dete
Hipp_Right_Dete_PC2	0.230538	0.023257	7.30004e-28	Hipp	Dete
Hipp_Right_Dete_PC3	0.108605	0.02254	2.7622e-07	Hipp	Dete
Hipp_Right_Dete_PC4	0.150522	0.022908	1.559e-12	Hipp	Dete
Hipp_Right_Dete_PC5	0.13187	0.022937	1.8427e-09	Hipp	Dete
Hipp_Right_Dete_PC6	0.105192	0.022398	1.9135e-07	Hipp	Dete
Hipp_Right_Dete_PC7	0.143925	0.022726	7.6967e-12	Hipp	Dete
Hipp_Right_Dete_PC8	0.066109	0.021004	8.9464e-05	Hipp	Dete
Hipp_Right_Eigen1_PC1	0.24252	0.023565	2.27702e-28	Hipp	Eigen1
Hipp_Right_Eigen1_PC2	0.204965	0.023134	3.93487e-23	Hipp	Eigen1
Hipp_Right_Eigen1_PC3	0.218149	0.023324	9.3819e-24	Hipp	Eigen1
Hipp_Right_Eigen1_PC4	0.239305	0.02338	1.52892e-29	Hipp	Eigen1
Hipp_Right_Eigen1_PC5	0.082386	0.022048	5.5638e-05	Hipp	Eigen1
Hipp_Right_Eigen1_PC6	0.235309	0.023467	6.81796e-27	Hipp	Eigen1
Hipp_Right_Eigen1_PC7	0.05729	0.022601	0.0059085	Hipp	Eigen1
Hipp_Right_Eigen1_PC8	0.150322	0.022653	4.4126e-13	Hipp	Eigen1
Hipp_Right_Eigen1_PC9	0.115986	0.022642	7.4666e-08	Hipp	Eigen1
Hipp_Right_Eigen1_PC10	0.102112	0.021917	3.9931e-08	Hipp	Eigen1
Hipp_Right_Eigen2_PC1	0.246011	0.023539	8.29662e-29	Hipp	Eigen2
Hipp_Right_Eigen2_PC2	0.227076	0.023354	1.53305e-25	Hipp	Eigen2
Hipp_Right_Eigen2_PC3	0.249938	0.023288	6.89606e-33	Hipp	Eigen2
Hipp_Right_Eigen2_PC4	0.15621	0.023059	1.3567e-13	Hipp	Eigen2
Hipp_Right_Eigen2_PC5	0.088654	0.022139	8.6736e-06	Hipp	Eigen2
Hipp_Right_Eigen2_PC6	0.154258	0.022915	4.9916e-13	Hipp	Eigen2
Hipp_Right_Eigen2_PC7	0.088316	0.022668	5.589e-05	Hipp	Eigen2
Hipp_Right_Eigen2_PC8	0.141354	0.022548	2.5431e-12	Hipp	Eigen2
Hipp_Right_Eigen2_PC9	0.231583	0.023379	5.41091e-28	Hipp	Eigen2
Hipp_Right_Eigen2_PC10	0.108423	0.022675	5.4025e-07	Hipp	Eigen2
Pall_Left_RD_Mean	0.238638	0.023729	2.95704e-26	Pall	RD
Pall_Left_mTBM1_Mean	0.181667	0.023285	1.6653e-16	Pall	mTBM1
Pall_Left_mTBM3_Mean	0.185064	0.023277	5.5511e-17	Pall	mTBM3
Pall_Left_Dete_Mean	0.186032	0.023299	2.3736e-17	Pall	Dete
Pall_Left_Eigen1_Mean	0.269114	0.023864	9.12387e-33	Pall	Eigen1
Pall_Left_Eigen2_Mean	0.262934	0.023846	2.4613e-31	Pall	Eigen2
Pall_Right_RD_Mean	0.242986	0.023644	1.08554e-27	Pall	RD
Pall_Right_mTBM1_Mean	0.18716	0.023431	5.5511e-17	Pall	mTBM1
Pall_Right_mTBM3_Mean	0.175946	0.023315	2.0539e-15	Pall	mTBM3
Pall_Right_Dete_Mean	0.184057	0.023384	1.1102e-16	Pall	Dete
Pall_Right_Eigen1_Mean	0.247462	0.023557	1.89215e-29	Pall	Eigen1
Pall_Right_Eigen2_Mean	0.242256	0.023559	4.32793e-28	Pall	Eigen2
Pall_Left_RD_PC2	0.245168	0.023851	2.81808e-27	Pall	RD
Pall_Left_RD_PC6	0.14307	0.022978	4.3577e-11	Pall	RD
Pall_Left_Eigen2_PC5	0.143795	0.022985	1.8686e-11	Pall	Eigen2
Puta_Left_RD_Mean	0.42301	0.024049	1.13424e-80	Puta	RD
Puta_Left_mTBM1_Mean	0.325613	0.024011	2.13005e-47	Puta	mTBM1
Puta_Left_mTBM2_Mean	0.168123	0.023332	3.797e-14	Puta	mTBM2
Puta_Left_mTBM3_Mean	0.339162	0.024046	7.94349e-51	Puta	mTBM3
Puta_Left_Dete_Mean	0.334942	0.024035	7.91313e-50	Puta	Dete
Puta_Left_Eigen1_Mean	0.431031	0.024032	9.09397e-83	Puta	Eigen1
Puta_Left_Eigen2_Mean	0.432746	0.024023	1.13378e-83	Puta	Eigen2
Puta_Right_RD_Mean	0.42819	0.024082	1.03148e-81	Puta	RD
Puta_Right_mTBM1_Mean	0.325658	0.023948	3.63061e-48	Puta	mTBM1
Puta_Right_mTBM3_Mean	0.351167	0.024023	3.63605e-55	Puta	mTBM3
Puta_Right_Dete_Mean	0.341146	0.023995	2.20306e-52	Puta	Dete
Puta_Right_Eigen1_Mean	0.460276	0.024067	1.76094e-93	Puta	Eigen1
Puta_Right_Eigen2_Mean	0.450412	0.024103	4.19319e-89	Puta	Eigen2
Puta_Left_RD_PC1	0.111352	0.022655	2.0044e-07	Puta	RD
Puta_Left_RD_PC3	0.161915	0.023141	6.5781e-14	Puta	RD
Puta_Left_RD_PC4	0.344535	0.024	2.29109e-55	Puta	RD
Puta_Left_RD_PC5	0.28743	0.023718	2.72722e-38	Puta	RD
Puta_Left_RD_PC9	0.157726	0.022833	8.3766e-14	Puta	RD
Puta_Left_mTBM3_PC1	0.104	0.022605	1.1218e-06	Puta	mTBM3
Puta_Left_mTBM3_PC7	0.231874	0.023608	1.20756e-25	Puta	mTBM3
Puta_Left_mTBM3_PC9	0.16698	0.022866	5.3846e-15	Puta	mTBM3
Puta_Left_Dete_PC1	0.10368	0.022603	1.1949e-06	Puta	Dete
Puta_Left_Eigen2_PC7	0.179924	0.023207	1.1102e-16	Puta	Eigen2
Puta_Right_RD_PC1	0.105191	0.022686	7.5383e-07	Puta	RD
Puta_Right_RD_PC4	0.387633	0.024027	1.19184e-67	Puta	RD
Puta_Right_RD_PC7	0.216351	0.02366	2.24583e-22	Puta	RD
Puta_Right_mTBM1_PC1	0.102824	0.022721	1.6124e-06	Puta	mTBM1
Puta_Right_mTBM3_PC1	0.103277	0.022702	1.2833e-06	Puta	mTBM3
Puta_Right_Dete_PC1	0.103295	0.022714	1.3646e-06	Puta	Dete
Thal_Left_RD_Mean	0.306857	0.02422	8.81578e-40	Thal	RD
Thal_Left_mTBM1_Mean	0.18801	0.023686	1.1102e-16	Thal	mTBM1
Thal_Left_mTBM3_Mean	0.174663	0.023633	1.2934e-14	Thal	mTBM3
Thal_Left_Dete_Mean	0.183483	0.02367	6.1062e-16	Thal	Dete
Thal_Left_Eigen1_Mean	0.316186	0.024248	4.06336e-42	Thal	Eigen1
Thal_Left_Eigen2_Mean	0.280194	0.024119	1.11401e-33	Thal	Eigen2
Thal_Right_RD_Mean	0.32107	0.024219	4.01474e-45	Thal	RD
Thal_Right_mTBM1_Mean	0.217096	0.023792	7.45457e-23	Thal	mTBM1
Thal_Right_mTBM3_Mean	0.207739	0.023724	2.84794e-21	Thal	mTBM3
Thal_Right_Dete_Mean	0.215433	0.023769	1.14815e-22	Thal	Dete
Thal_Right_Eigen1_Mean	0.324468	0.024192	1.60196e-46	Thal	Eigen1
Thal_Right_Eigen2_Mean	0.288686	0.023912	6.60219e-40	Thal	Eigen2
Thal_Left_RD_PC3	0.182483	0.023435	5.5511e-17	Thal	RD
Thal_Left_mTBM1_PC6	0.181557	0.023791	3.8303e-15	Thal	mTBM1
Thal_Right_RD_PC3	0.275316	0.024087	3.4842e-33	Thal	RD
Thal_Right_mTBM2_PC1	0.185361	0.023292	4.64238e-18	Thal	mTBM2
Thal_Right_Eigen1_PC1	0.191228	0.023301	2.23259e-19	Thal	Eigen1
Vent_Left_RD_Mean	0.454739	0.023946	1.01642e-87	Vent	RD
Vent_Left_mTBM1_Mean	0.432756	0.023862	5.08271e-81	Vent	mTBM1
Vent_Left_mTBM2_Mean	0.413761	0.024	1.09429e-72	Vent	mTBM2
Vent_Left_mTBM3_Mean	0.438078	0.02383	1.5386e-83	Vent	mTBM3
Vent_Left_Dete_Mean	0.434668	0.023836	5.57287e-82	Vent	Dete
Vent_Left_Eigen1_Mean	0.469667	0.023907	1.3583e-93	Vent	Eigen1
Vent_Left_Eigen2_Mean	0.45343	0.023902	8.64048e-88	Vent	Eigen2
Vent_Right_RD_Mean	0.471495	0.024063	5.40833e-92	Vent	RD
Vent_Right_mTBM1_Mean	0.430092	0.023903	7.64154e-79	Vent	mTBM1
Vent_Right_mTBM2_Mean	0.431788	0.024077	2.63531e-77	Vent	mTBM2
Vent_Right_mTBM3_Mean	0.422999	0.023807	1.64403e-77	Vent	mTBM3
Vent_Right_Dete_Mean	0.428431	0.02386	9.33399e-79	Vent	Dete
Vent_Right_Eigen1_Mean	0.443248	0.023889	8.29638e-84	Vent	Eigen1
Vent_Right_Eigen2_Mean	0.442101	0.02395	1.19874e-82	Vent	Eigen2
Vent_Left_RD_PC1	0.476542	0.023954	4.41107e-96	Vent	RD
Vent_Left_RD_PC2	0.293998	0.023492	3.93825e-43	Vent	RD
Vent_Left_RD_PC3	0.506367	0.023905	4.97322e-117	Vent	RD
Vent_Left_RD_PC4	0.370121	0.023925	1.00637e-59	Vent	RD
Vent_Left_RD_PC5	0.337793	0.023834	2.67556e-50	Vent	RD
Vent_Left_RD_PC6	0.325415	0.02369	2.62845e-48	Vent	RD
Vent_Left_RD_PC7	0.285015	0.023751	1.98905e-36	Vent	RD
Vent_Left_RD_PC8	0.30865	0.023818	4.10882e-44	Vent	RD
Vent_Left_RD_PC9	0.276785	0.023551	2.78749e-37	Vent	RD
Vent_Left_RD_PC10	0.32276	0.02358	3.6714e-50	Vent	RD
Vent_Left_mTBM1_PC1	0.406598	0.02404	4.19446e-69	Vent	mTBM1
Vent_Left_mTBM1_PC3	0.251452	0.023568	7.9015e-30	Vent	mTBM1
Vent_Left_mTBM1_PC4	0.318578	0.02369	4.47411e-49	Vent	mTBM1
Vent_Left_mTBM1_PC6	0.42172	0.023901	1.15234e-81	Vent	mTBM1
Vent_Left_mTBM1_PC7	0.278766	0.023577	4.91408e-37	Vent	mTBM1
Vent_Left_mTBM1_PC8	0.269016	0.023707	6.95629e-32	Vent	mTBM1
Vent_Left_mTBM1_PC9	0.250569	0.023455	4.6859e-30	Vent	mTBM1
Vent_Left_mTBM1_PC10	0.178075	0.022777	1.1102e-16	Vent	mTBM1
Vent_Left_mTBM2_PC1	0.422339	0.024015	1.4055e-75	Vent	mTBM2
Vent_Left_mTBM2_PC2	0.32207	0.023727	3.39349e-47	Vent	mTBM2
Vent_Left_mTBM2_PC4	0.350496	0.023799	5.90462e-58	Vent	mTBM2
Vent_Left_mTBM2_PC7	0.17755	0.023017	5.5511e-17	Vent	mTBM2
Vent_Left_mTBM3_PC2	0.405633	0.023958	4.84012e-70	Vent	mTBM3
Vent_Left_mTBM3_PC3	0.248956	0.023616	2.05554e-28	Vent	mTBM3
Vent_Left_mTBM3_PC4	0.209153	0.023049	2.8799e-23	Vent	mTBM3
Vent_Left_mTBM3_PC5	0.168269	0.022641	4.50065e-19	Vent	mTBM3
Vent_Left_mTBM3_PC6	0.400241	0.023892	6.65579e-75	Vent	mTBM3
Vent_Left_mTBM3_PC7	0.334623	0.023683	6.32714e-51	Vent	mTBM3
Vent_Left_mTBM3_PC8	0.271521	0.023527	1.63517e-34	Vent	mTBM3
Vent_Left_mTBM3_PC9	0.22675	0.023417	3.4007e-24	Vent	mTBM3
Vent_Left_mTBM3_PC10	0.084912	0.022169	4.2505e-05	Vent	mTBM3
Vent_Left_Dete_PC2	0.391099	0.023924	1.49406e-65	Vent	Dete
Vent_Left_Dete_PC3	0.154946	0.023108	3.4761e-12	Vent	Dete
Vent_Left_Dete_PC4	0.172779	0.022876	1.4988e-15	Vent	Dete
Vent_Left_Dete_PC5	0.283722	0.023653	5.45725e-43	Vent	Dete
Vent_Left_Dete_PC6	0.428191	0.023881	1.94072e-85	Vent	Dete
Vent_Left_Dete_PC7	0.298127	0.023638	9.70589e-41	Vent	Dete
Vent_Left_Dete_PC8	0.249257	0.023499	4.53608e-29	Vent	Dete
Vent_Left_Dete_PC9	0.20362	0.023231	3.53391e-20	Vent	Dete
Vent_Left_Eigen1_PC2	0.403922	0.023955	2.35823e-69	Vent	Eigen1
Vent_Left_Eigen1_PC3	0.318635	0.023818	1.09518e-44	Vent	Eigen1
Vent_Left_Eigen1_PC5	0.490625	0.023927	2.63045e-113	Vent	Eigen1
Vent_Left_Eigen1_PC6	0.207724	0.023288	1.51004e-20	Vent	Eigen1
Vent_Left_Eigen1_PC8	0.195188	0.02334	4.45799e-18	Vent	Eigen1
Vent_Left_Eigen1_PC9	0.186394	0.023085	1.15862e-17	Vent	Eigen1
Vent_Left_Eigen1_PC10	0.15198	0.0226	1.9257e-13	Vent	Eigen1
Vent_Left_Eigen2_PC1	0.48034	0.023976	8.73192e-97	Vent	Eigen2
Vent_Left_Eigen2_PC3	0.317541	0.023758	1.11967e-44	Vent	Eigen2
Vent_Left_Eigen2_PC4	0.511587	0.0239	2.18751e-122	Vent	Eigen2
Vent_Left_Eigen2_PC6	0.23549	0.023439	4.8946e-26	Vent	Eigen2
Vent_Left_Eigen2_PC7	0.248702	0.023576	2.01045e-28	Vent	Eigen2
Vent_Left_Eigen2_PC8	0.389751	0.023561	6.2436e-71	Vent	Eigen2
Vent_Left_Eigen2_PC9	0.276499	0.023491	1.0593e-35	Vent	Eigen2
Vent_Left_Eigen2_PC10	0.275853	0.023567	2.58648e-36	Vent	Eigen2
Vent_Right_RD_PC1	0.495254	0.024073	2.25746e-101	Vent	RD
Vent_Right_RD_PC2	0.30679	0.023692	1.01934e-42	Vent	RD
Vent_Right_RD_PC3	0.418888	0.023766	5.20708e-79	Vent	RD
Vent_Right_RD_PC4	0.218472	0.023304	3.47357e-24	Vent	RD
Vent_Right_RD_PC5	0.324711	0.023734	3.19334e-47	Vent	RD
Vent_Right_RD_PC6	0.300927	0.023554	4.54767e-42	Vent	RD
Vent_Right_RD_PC7	0.365964	0.023977	4.15051e-57	Vent	RD
Vent_Right_RD_PC8	0.371884	0.023713	1.09824e-62	Vent	RD
Vent_Right_RD_PC9	0.386909	0.023817	2.82483e-66	Vent	RD
Vent_Right_RD_PC10	0.314842	0.023562	3.61713e-46	Vent	RD
Vent_Right_mTBM1_PC2	0.470873	0.02405	1.16446e-92	Vent	mTBM1
Vent_Right_mTBM1_PC3	0.281382	0.023703	1.99903e-35	Vent	mTBM1
Vent_Right_mTBM1_PC4	0.284578	0.023657	6.12708e-36	Vent	mTBM1
Vent_Right_mTBM1_PC6	0.37892	0.023746	1.3319e-65	Vent	mTBM1
Vent_Right_mTBM1_PC7	0.306721	0.023692	2.828e-42	Vent	mTBM1
Vent_Right_mTBM1_PC8	0.144091	0.022845	3.8902e-11	Vent	mTBM1
Vent_Right_mTBM1_PC9	0.150767	0.022628	8.0058e-13	Vent	mTBM1
Vent_Right_mTBM1_PC10	0.20576	0.023207	7.26794e-21	Vent	mTBM1
Vent_Right_mTBM2_PC1	0.43136	0.024079	1.85334e-77	Vent	mTBM2
Vent_Right_mTBM2_PC3	0.323262	0.023602	4.94733e-48	Vent	mTBM2
Vent_Right_mTBM2_PC4	0.394508	0.023605	2.00175e-73	Vent	mTBM2
Vent_Right_mTBM2_PC10	0.214416	0.023179	1.18109e-22	Vent	mTBM2
Vent_Right_mTBM3_PC2	0.471522	0.024024	6.2737e-93	Vent	mTBM3
Vent_Right_mTBM3_PC3	0.291529	0.023692	3.47718e-38	Vent	mTBM3
Vent_Right_mTBM3_PC4	0.206703	0.023391	5.27283e-20	Vent	mTBM3
Vent_Right_mTBM3_PC6	0.426254	0.023837	1.7492e-80	Vent	mTBM3
Vent_Right_mTBM3_PC7	0.237283	0.023344	3.44441e-27	Vent	mTBM3
Vent_Right_mTBM3_PC8	0.09026	0.022292	1.5873e-05	Vent	mTBM3
Vent_Right_mTBM3_PC9	0.229373	0.023159	5.04501e-26	Vent	mTBM3
Vent_Right_mTBM3_PC10	0.211975	0.023299	1.37879e-21	Vent	mTBM3
Vent_Right_Dete_PC2	0.483264	0.024038	2.44755e-97	Vent	Dete
Vent_Right_Dete_PC3	0.26753	0.023603	1.27654e-32	Vent	Dete
Vent_Right_Dete_PC5	0.316198	0.023727	7.35307e-44	Vent	Dete
Vent_Right_Dete_PC6	0.381977	0.023703	1.90321e-67	Vent	Dete
Vent_Right_Dete_PC7	0.277968	0.023568	1.56218e-35	Vent	Dete
Vent_Right_Dete_PC9	0.228949	0.023118	3.50498e-26	Vent	Dete
Vent_Right_Dete_PC10	0.190349	0.0231	4.3952e-18	Vent	Dete
Vent_Right_Eigen1_PC2	0.358795	0.024017	4.6712e-55	Vent	Eigen1
Vent_Right_Eigen1_PC4	0.325545	0.023623	6.70783e-48	Vent	Eigen1
Vent_Right_Eigen1_PC5	0.321653	0.023903	5.31148e-45	Vent	Eigen1
Vent_Right_Eigen1_PC7	0.289684	0.023351	6.42679e-42	Vent	Eigen1
Vent_Right_Eigen1_PC9	0.274977	0.023603	1.20592e-34	Vent	Eigen1
Vent_Right_Eigen2_PC2	0.468736	0.024055	3.54993e-92	Vent	Eigen2
Vent_Right_Eigen2_PC3	0.315388	0.023609	2.23683e-45	Vent	Eigen2
Vent_Right_Eigen2_PC4	0.223955	0.023496	3.7016e-23	Vent	Eigen2
Vent_Right_Eigen2_PC5	0.168674	0.023145	2.0373e-14	Vent	Eigen2
Vent_Right_Eigen2_PC6	0.382242	0.023659	1.3471e-68	Vent	Eigen2
Vent_Right_Eigen2_PC7	0.278817	0.023514	2.68055e-36	Vent	Eigen2
Vent_Right_Eigen2_PC9	0.28501	0.023401	4.08884e-39	Vent	Eigen2
Sub_CA1_Left_RD_Mean	0.365164	0.024038	1.25505e-59	Sub	RD
Sub_CA1_Left_mTBM1_Mean	0.245273	0.023351	2.90052e-31	Sub	mTBM1
Sub_CA1_Left_mTBM2_Mean	0.228216	0.023402	6.19995e-25	Sub	mTBM2
Sub_CA1_Left_mTBM3_Mean	0.238256	0.023282	1.75175e-29	Sub	mTBM3
Sub_CA1_Left_Dete_Mean	0.240748	0.023305	3.41148e-30	Sub	Dete
Sub_CA1_Left_Eigen1_Mean	0.263977	0.023443	8.52763e-36	Sub	Eigen1
Sub_CA1_Left_Eigen2_Mean	0.258316	0.023412	4.08087e-34	Sub	Eigen2
Sub_CA1_Right_RD_Mean	0.342312	0.023801	3.57408e-53	Sub	RD
Sub_CA1_Right_mTBM1_Mean	0.258136	0.023409	2.25298e-33	Sub	mTBM1
Sub_CA1_Right_mTBM2_Mean	0.197846	0.023117	2.80507e-21	Sub	mTBM2
Sub_CA1_Right_mTBM3_Mean	0.260874	0.023441	4.95106e-34	Sub	mTBM3
Sub_CA1_Right_Dete_Mean	0.258726	0.023418	1.45028e-33	Sub	Dete
Sub_CA1_Right_Eigen1_Mean	0.258953	0.023441	9.01714e-34	Sub	Eigen1
Sub_CA1_Right_Eigen2_Mean	0.267389	0.023455	1.32383e-35	Sub	Eigen2
Sub_CA3_Left_RD_Mean	0.345674	0.02393	2.46534e-52	Sub	RD
Sub_CA3_Left_mTBM1_Mean	0.315803	0.023944	2.23846e-43	Sub	mTBM1
Sub_CA3_Left_mTBM2_Mean	0.295252	0.023626	2.66609e-41	Sub	mTBM2
Sub_CA3_Left_mTBM3_Mean	0.296848	0.023908	1.19834e-38	Sub	mTBM3
Sub_CA3_Left_Dete_Mean	0.308274	0.023935	2.02407e-41	Sub	Dete
Sub_CA3_Left_Eigen1_Mean	0.289683	0.023856	5.24357e-37	Sub	Eigen1
Sub_CA3_Left_Eigen2_Mean	0.308922	0.023905	9.37468e-42	Sub	Eigen2
Sub_CA3_Right_RD_Mean	0.287388	0.0238	3.12627e-37	Sub	RD
Sub_CA3_Right_mTBM1_Mean	0.267028	0.02363	6.69759e-33	Sub	mTBM1
Sub_CA3_Right_mTBM2_Mean	0.21013	0.023317	1.7436e-22	Sub	mTBM2
Sub_CA3_Right_mTBM3_Mean	0.242476	0.023405	2.93268e-28	Sub	mTBM3
Sub_CA3_Right_Dete_Mean	0.256311	0.023532	7.70663e-31	Sub	Dete
Sub_CA3_Right_Eigen1_Mean	0.258102	0.023505	2.06351e-31	Sub	Eigen1
Sub_CA3_Right_Eigen2_Mean	0.270653	0.02364	1.2026e-33	Sub	Eigen2
Sub_HATA_Left_RD_Mean	0.212183	0.023438	3.25912e-22	Sub	RD
Sub_HATA_Left_mTBM3_Mean	0.113389	0.022664	1.809e-07	Sub	mTBM3
Sub_HATA_Left_Dete_Mean	0.106184	0.022567	8.6532e-07	Sub	Dete
Sub_HATA_Right_RD_Mean	0.154422	0.023083	3.4497e-12	Sub	RD
Sub_HATA_Right_mTBM1_Mean	0.11835	0.022206	8.4697e-10	Sub	mTBM1
Sub_HATA_Right_mTBM2_Mean	0.14633	0.022453	8.9762e-14	Sub	mTBM2
Sub_HATA_Right_mTBM3_Mean	0.125878	0.022267	6.1268e-11	Sub	mTBM3
Sub_HATA_Right_Dete_Mean	0.124573	0.022269	1.0752e-10	Sub	Dete
Sub_HATA_Right_Eigen1_Mean	0.124903	0.022104	1.3585e-11	Sub	Eigen1
Sub_HATA_Right_Eigen2_Mean	0.121257	0.02214	1.9806e-10	Sub	Eigen2
Sub_HP_tail_Left_RD_Mean	0.283876	0.023623	3.92841e-37	Sub	RD
Sub_HP_tail_Left_mTBM1_Mean	0.234748	0.023453	5.76371e-26	Sub	mTBM1
Sub_HP_tail_Left_mTBM2_Mean	0.299604	0.02364	5.10764e-42	Sub	mTBM2
Sub_HP_tail_Left_mTBM3_Mean	0.228748	0.023459	1.26249e-24	Sub	mTBM3
Sub_HP_tail_Left_Dete_Mean	0.231191	0.023453	3.52484e-25	Sub	Dete
Sub_HP_tail_Left_Eigen1_Mean	0.275934	0.023639	6.77715e-35	Sub	Eigen1
Sub_HP_tail_Left_Eigen2_Mean	0.275999	0.023642	6.53926e-35	Sub	Eigen2
Sub_HP_tail_Right_RD_Mean	0.19758	0.023217	3.23383e-19	Sub	RD
Sub_HP_tail_Right_mTBM1_Mean	0.170149	0.023112	1.6875e-14	Sub	mTBM1
Sub_HP_tail_Right_mTBM2_Mean	0.088902	0.022038	3.4938e-06	Sub	mTBM2
Sub_HP_tail_Right_mTBM3_Mean	0.171677	0.023098	5.8842e-15	Sub	mTBM3
Sub_HP_tail_Right_Dete_Mean	0.169588	0.023103	1.8097e-14	Sub	Dete
Sub_HP_tail_Right_Eigen1_Mean	0.185588	0.023162	5.5511e-17	Sub	Eigen1
Sub_HP_tail_Right_Eigen2_Mean	0.194558	0.023249	1.99232e-18	Sub	Eigen2
Sub_fimbria_Left_RD_Mean	0.355243	0.023925	6.50777e-57	Sub	RD
Sub_fimbria_Left_mTBM1_Mean	0.262332	0.023812	2.68404e-31	Sub	mTBM1
Sub_fimbria_Left_mTBM2_Mean	0.311534	0.023747	2.96528e-44	Sub	mTBM2
Sub_fimbria_Left_mTBM3_Mean	0.233253	0.023638	1.15163e-25	Sub	mTBM3
Sub_fimbria_Left_Dete_Mean	0.247807	0.023735	2.21811e-28	Sub	Dete
Sub_fimbria_Left_Eigen1_Mean	0.235372	0.023641	3.81111e-26	Sub	Eigen1
Sub_fimbria_Left_Eigen2_Mean	0.261453	0.023787	2.80286e-31	Sub	Eigen2
Sub_fimbria_Right_RD_Mean	0.168516	0.023325	1.0325e-13	Sub	RD
Sub_fimbria_Right_mTBM1_Mean	0.207945	0.02335	2.825e-21	Sub	mTBM1
Sub_fimbria_Right_mTBM2_Mean	0.291336	0.023852	2.86684e-39	Sub	mTBM2
Sub_fimbria_Right_mTBM3_Mean	0.201123	0.023193	4.5783e-21	Sub	mTBM3
Sub_fimbria_Right_Dete_Mean	0.204297	0.02328	4.35038e-21	Sub	Dete
Sub_fimbria_Right_Eigen1_Mean	0.201571	0.023171	3.80487e-21	Sub	Eigen1
Sub_fimbria_Right_Eigen2_Mean	0.209374	0.023315	9.99242e-22	Sub	Eigen2
Sub_presubiculum_Left_RD_Mean	0.308213	0.023984	3.3312e-41	Sub	RD
Sub_presubiculum_Left_mTBM1_Mean	0.285541	0.023681	1.0843e-37	Sub	mTBM1
Sub_presubiculum_Left_mTBM2_Mean	0.259157	0.023522	1.50199e-32	Sub	mTBM2
Sub_presubiculum_Left_mTBM3_Mean	0.290747	0.023556	2.04892e-40	Sub	mTBM3
Sub_presubiculum_Left_Dete_Mean	0.288091	0.023616	4.4943e-39	Sub	Dete
Sub_presubiculum_Left_Eigen1_Mean	0.283268	0.023515	8.7204e-39	Sub	Eigen1
Sub_presubiculum_Left_Eigen2_Mean	0.283815	0.023625	8.12776e-38	Sub	Eigen2
Sub_presubiculum_Right_RD_Mean	0.267879	0.023735	1.21263e-32	Sub	RD
Sub_presubiculum_Right_mTBM1_Mean	0.261607	0.023571	2.40779e-33	Sub	mTBM1
Sub_presubiculum_Right_mTBM2_Mean	0.236764	0.023502	1.12944e-28	Sub	mTBM2
Sub_presubiculum_Right_mTBM3_Mean	0.276534	0.023562	4.82189e-38	Sub	mTBM3
Sub_presubiculum_Right_Dete_Mean	0.270496	0.023559	4.69283e-36	Sub	Dete
Sub_presubiculum_Right_Eigen1_Mean	0.261703	0.023516	7.1281e-34	Sub	Eigen1
Sub_presubiculum_Right_Eigen2_Mean	0.269694	0.023606	4.19309e-35	Sub	Eigen2
Sub_subiculum_Left_RD_Mean	0.279163	0.023774	3.18727e-34	Sub	RD
Sub_subiculum_Left_mTBM1_Mean	0.211735	0.02313	6.07426e-24	Sub	mTBM1
Sub_subiculum_Left_mTBM2_Mean	0.316903	0.023758	1.03328e-45	Sub	mTBM2
Sub_subiculum_Left_mTBM3_Mean	0.221367	0.023179	1.03952e-25	Sub	mTBM3
Sub_subiculum_Left_Dete_Mean	0.213452	0.023128	2.83558e-24	Sub	Dete
Sub_subiculum_Left_Eigen1_Mean	0.214446	0.023157	3.54443e-24	Sub	Eigen1
Sub_subiculum_Left_Eigen2_Mean	0.221299	0.023217	2.39481e-25	Sub	Eigen2
Sub_subiculum_Right_RD_Mean	0.222431	0.023506	2.05319e-23	Sub	RD
Sub_subiculum_Right_mTBM1_Mean	0.214702	0.023172	1.43138e-25	Sub	mTBM1
Sub_subiculum_Right_mTBM2_Mean	0.258127	0.023562	3.70303e-32	Sub	mTBM2
Sub_subiculum_Right_mTBM3_Mean	0.227846	0.023281	2.66886e-28	Sub	mTBM3
Sub_subiculum_Right_Dete_Mean	0.221428	0.023233	5.44468e-27	Sub	Dete
Sub_subiculum_Right_Eigen1_Mean	0.226504	0.023283	4.82825e-28	Sub	Eigen1
Sub_subiculum_Right_Eigen2_Mean	0.228607	0.023298	3.37896e-28	Sub	Eigen2
