## Supplementary material for "Genetic influences on the shape of brain ventricular and subcortical structures": supp_tables: TableS4_Genetic_variance.xlsx

### Sheet: Genetic_variance
Table S4: Genetic variance estimates of 363 structure-level shape features before (marginal) and after (conditional) adjusting for volumetric measures. We used UKB individuals of British ancestry (average sample size n = 32,631).
ID	Genetic_variance(Marginal)	SE(Marginal)	Pvalue(Marginal)	Genetic_Variance(Conditional)	SE(Conditional)	Pvalue(Conditional)	Difference	Type	Structure	Statistics
Accu_Left_RD_Mean	0.20555	0.02057	7.53012e-27	0.071945	0.011182	5.5536e-12	0.133605	Mean	Accu	RD
Accu_Left_mTBM1_Mean	0.165177	0.021027	1.1102e-16	0.078264	0.013834	2.9056e-09	0.086913	Mean	Accu	mTBM1
Accu_Left_mTBM3_Mean	0.17133	0.021006	7.13759e-18	0.087838	0.013926	3.3763e-11	0.083492	Mean	Accu	mTBM3
Accu_Left_Dete_Mean	0.171097	0.020979	7.01923e-18	0.083293	0.01369	1.641e-10	0.087804	Mean	Accu	Dete
Accu_Left_Eigen1_Mean	0.217691	0.020393	2.98812e-30	0.084683	0.010647	2.66037e-17	0.133008	Mean	Accu	Eigen1
Accu_Left_Eigen2_Mean	0.220358	0.020454	1.00904e-30	0.08355	0.010646	5.5511e-17	0.136808	Mean	Accu	Eigen2
Accu_Right_RD_Mean	0.221152	0.02044	6.54506e-32	0.072421	0.011101	2.0526e-12	0.148731	Mean	Accu	RD
Accu_Right_mTBM1_Mean	0.16644	0.020525	2.31339e-18	0.069294	0.013124	1.5364e-08	0.097146	Mean	Accu	mTBM1
Accu_Right_mTBM3_Mean	0.171882	0.020536	1.77516e-19	0.07567	0.013162	7.2027e-10	0.096212	Mean	Accu	mTBM3
Accu_Right_Dete_Mean	0.173183	0.020502	8.06118e-20	0.073923	0.012964	9.9857e-10	0.09926	Mean	Accu	Dete
Accu_Right_Eigen1_Mean	0.22102	0.020118	7.15064e-33	0.072918	0.010375	3.2585e-14	0.148102	Mean	Accu	Eigen1
Accu_Right_Eigen2_Mean	0.222212	0.02012	2.88622e-33	0.070796	0.010303	1.0425e-13	0.151416	Mean	Accu	Eigen2
Accu_Left_RD_PC1	0.172423	0.021869	2.2204e-16	0.103262	0.017645	2.0834e-09	0.069161	PC1	Accu	RD
Accu_Left_RD_PC2	0.146586	0.020904	3.1641e-15	0.085578	0.016935	8.4392e-09	0.061008	PC2	Accu	RD
Accu_Left_RD_PC4	0.158754	0.022726	1.0386e-13	0.151912	0.022823	1.0079e-12	0.006842	PC4	Accu	RD
Accu_Left_Eigen1_PC2	0.184875	0.021781	1.39162e-19	0.125569	0.018018	2.0273e-13	0.059306	PC2	Accu	Eigen1
Accu_Left_Eigen2_PC2	0.203413	0.020857	4.25628e-26	0.099014	0.013392	3.3862e-15	0.104399	PC2	Accu	Eigen2
Accu_Right_RD_PC1	0.246697	0.021661	7.05558e-35	0.127591	0.014987	5.34264e-20	0.119106	PC1	Accu	RD
Accu_Right_RD_PC4	0.180704	0.022696	5.5511e-17	0.178799	0.022926	2.2204e-16	0.001905	PC4	Accu	RD
Accu_Right_RD_PC8	0.158126	0.02202	6.8834e-15	0.157235	0.022154	1.7097e-14	0.000891	PC8	Accu	RD
Accu_Right_mTBM1_PC1	0.144049	0.020737	9.9309e-14	0.078054	0.014989	2.8736e-08	0.065995	PC1	Accu	mTBM1
Accu_Right_mTBM3_PC1	0.15615	0.020829	8.8818e-16	0.090296	0.015189	2.2411e-10	0.065854	PC1	Accu	mTBM3
Accu_Right_Dete_PC1	0.159225	0.020777	2.2204e-16	0.089538	0.014779	1.085e-10	0.069687	PC1	Accu	Dete
Accu_Right_Eigen1_PC3	0.21767	0.020184	2.11933e-31	0.07799	0.011706	7.6766e-13	0.13968	PC3	Accu	Eigen1
Accu_Right_Eigen2_PC3	0.160372	0.020613	2.2204e-16	0.087477	0.016147	1.3918e-08	0.072895	PC3	Accu	Eigen2
Amyg_Left_RD_Mean	0.148092	0.021985	2.1022e-12	0.144666	0.01874	1.1102e-15	0.003426	Mean	Amyg	RD
Amyg_Left_Eigen1_Mean	0.172202	0.022255	4.996e-16	0.171988	0.018492	3.14427e-22	0.000214	Mean	Amyg	Eigen1
Amyg_Left_Eigen2_Mean	0.169611	0.022355	1.7208e-15	0.169763	0.018603	1.76451e-21	-0.000152	Mean	Amyg	Eigen2
Amyg_Right_RD_Mean	0.130816	0.021955	5.3584e-10	0.130194	0.020014	1.0399e-11	0.000622	Mean	Amyg	RD
Amyg_Right_Eigen1_Mean	0.133169	0.022586	1.1525e-09	0.121392	0.018984	3.1609e-11	0.011777	Mean	Amyg	Eigen1
Amyg_Right_Eigen2_Mean	0.128251	0.022591	4.4399e-09	0.115995	0.019035	2.34e-10	0.012256	Mean	Amyg	Eigen2
Amyg_Left_RD_PC3	0.151157	0.021716	5.5084e-13	0.140017	0.019016	3.2752e-14	0.01114	PC3	Amyg	RD
Amyg_Left_Eigen2_PC7	0.139801	0.022213	4.2858e-11	0.128527	0.019308	3.5088e-12	0.011274	PC7	Amyg	Eigen2
Amyg_Right_RD_PC3	0.168592	0.021291	1.1102e-16	0.168029	0.019806	6.16328e-19	0.000563	PC3	Amyg	RD
Amyg_Right_Dete_PC4	0.081073	0.022258	0.00011937	0.058997	0.019343	0.00090946	0.022076	PC4	Amyg	Dete
Caud_Left_RD_Mean	0.456923	0.024147	8.2285e-99	0.253298	0.016493	3.43216e-64	0.203625	Mean	Caud	RD
Caud_Left_mTBM1_Mean	0.210437	0.023326	8.35544e-22	0.16382	0.021076	3.3307e-16	0.046617	Mean	Caud	mTBM1
Caud_Left_mTBM2_Mean	0.25271	0.021931	2.78093e-35	0.201047	0.020285	5.93484e-26	0.051663	Mean	Caud	mTBM2
Caud_Left_mTBM3_Mean	0.16784	0.022934	1.5044e-14	0.140038	0.021529	1.26e-11	0.027802	Mean	Caud	mTBM3
Caud_Left_Dete_Mean	0.189855	0.023169	4.59092e-18	0.152384	0.021315	7.5662e-14	0.037471	Mean	Caud	Dete
Caud_Left_Eigen1_Mean	0.327689	0.02407	1.99797e-49	0.233284	0.018954	2.23171e-39	0.094405	Mean	Caud	Eigen1
Caud_Left_Eigen2_Mean	0.363168	0.024216	1.2413e-60	0.244642	0.018282	2.56002e-47	0.118526	Mean	Caud	Eigen2
Caud_Right_RD_Mean	0.349434	0.023909	5.58061e-59	0.186628	0.017445	2.60283e-31	0.162806	Mean	Caud	RD
Caud_Right_mTBM2_Mean	0.158025	0.022315	5.6066e-15	0.128422	0.021283	3.4171e-11	0.029603	Mean	Caud	mTBM2
Caud_Right_Eigen1_Mean	0.322436	0.02387	3.37203e-49	0.215712	0.018727	5.93396e-35	0.106724	Mean	Caud	Eigen1
Caud_Right_Eigen2_Mean	0.324838	0.023628	3.45801e-51	0.224248	0.01875	5.20763e-38	0.10059	Mean	Caud	Eigen2
Caud_Left_RD_PC1	0.13644	0.022182	1.3318e-10	0.134606	0.022261	1.9149e-10	0.001834	PC1	Caud	RD
Caud_Left_RD_PC3	0.194924	0.022852	2.10209e-19	0.164981	0.02219	6.2172e-15	0.029943	PC3	Caud	RD
Caud_Left_RD_PC4	0.40179	0.023827	2.02845e-78	0.184786	0.014788	3.91498e-42	0.217004	PC4	Caud	RD
Caud_Left_RD_PC5	0.289608	0.022589	3.29203e-44	0.277744	0.022466	4.72446e-41	0.011864	PC5	Caud	RD
Caud_Left_mTBM1_PC2	0.094529	0.021503	4.5348e-06	0.09406	0.021677	5.5893e-06	0.000469	PC2	Caud	mTBM1
Caud_Left_mTBM2_PC2	0.141752	0.021558	3.6146e-12	0.140588	0.021736	6.8431e-12	0.001164	PC2	Caud	mTBM2
Caud_Left_mTBM3_PC2	0.097879	0.02138	1.7534e-06	0.096012	0.021522	2.8132e-06	0.001867	PC2	Caud	mTBM3
Caud_Left_mTBM3_PC7	0.217912	0.022987	4.21452e-24	0.211764	0.022695	2.54987e-23	0.006148	PC7	Caud	mTBM3
Caud_Left_Dete_PC2	0.096242	0.021427	2.8103e-06	0.09487	0.021585	4.1435e-06	0.001372	PC2	Caud	Dete
Caud_Left_Dete_PC7	0.170618	0.022777	1.3323e-15	0.163615	0.022397	9.1593e-15	0.007003	PC7	Caud	Dete
Caud_Right_RD_PC4	0.312972	0.02337	2.61393e-49	0.132603	0.015786	1.95039e-19	0.180369	PC4	Caud	RD
Caud_Right_RD_PC6	0.192947	0.021118	2.41532e-22	0.182879	0.020675	3.25951e-21	0.010068	PC6	Caud	RD
Caud_Right_RD_PC8	0.125242	0.021845	1.1265e-09	0.121703	0.021921	3.5298e-09	0.003539	PC8	Caud	RD
Hipp_Left_RD_Mean	0.243334	0.016796	9.35349e-55	0.190531	0.013172	3.48766e-55	0.052803	Mean	Hipp	RD
Hipp_Left_mTBM1_Mean	0.233948	0.017705	1.14943e-45	0.168731	0.013166	5.61869e-43	0.065217	Mean	Hipp	mTBM1
Hipp_Left_mTBM2_Mean	0.241665	0.01893	7.35307e-44	0.223431	0.017823	7.86852e-43	0.018234	Mean	Hipp	mTBM2
Hipp_Left_mTBM3_Mean	0.275837	0.02041	5.33674e-49	0.213529	0.016223	1.58833e-46	0.062308	Mean	Hipp	mTBM3
Hipp_Left_Dete_Mean	0.249992	0.018704	3.2062e-47	0.182519	0.01405	1.31435e-44	0.067473	Mean	Hipp	Dete
Hipp_Left_Eigen1_Mean	0.266445	0.018399	8.72965e-56	0.183575	0.012118	5.05789e-61	0.08287	Mean	Hipp	Eigen1
Hipp_Left_Eigen2_Mean	0.2503	0.017037	1.24292e-56	0.169899	0.010914	6.90069e-64	0.080401	Mean	Hipp	Eigen2
Hipp_Right_RD_Mean	0.189973	0.01761	2.26039e-30	0.163394	0.015204	6.28441e-31	0.026579	Mean	Hipp	RD
Hipp_Right_mTBM1_Mean	0.237338	0.019599	4.14653e-40	0.166681	0.015095	6.27957e-33	0.070657	Mean	Hipp	mTBM1
Hipp_Right_mTBM2_Mean	0.181005	0.018801	4.90993e-27	0.180692	0.01857	7.39636e-28	0.000313	Mean	Hipp	mTBM2
Hipp_Right_mTBM3_Mean	0.329921	0.022718	6.06549e-61	0.248188	0.018063	1.55537e-53	0.081733	Mean	Hipp	mTBM3
Hipp_Right_Dete_Mean	0.284002	0.020998	1.43095e-51	0.201282	0.01607	1.64906e-43	0.08272	Mean	Hipp	Dete
Hipp_Right_Eigen1_Mean	0.301074	0.020474	2.70925e-61	0.203157	0.013558	2.9321e-62	0.097917	Mean	Hipp	Eigen1
Hipp_Right_Eigen2_Mean	0.2618	0.018591	2.72524e-54	0.172883	0.012222	5.18734e-54	0.088917	Mean	Hipp	Eigen2
Hipp_Left_RD_PC1	0.253863	0.018026	4.10836e-52	0.216437	0.015687	1.36227e-50	0.037426	PC1	Hipp	RD
Hipp_Left_RD_PC2	0.124014	0.02276	7.6593e-09	0.118602	0.02243	2.227e-08	0.005412	PC2	Hipp	RD
Hipp_Left_RD_PC3	0.246938	0.021907	6.21401e-36	0.221776	0.019516	2.32948e-36	0.025162	PC3	Hipp	RD
Hipp_Left_RD_PC4	0.223465	0.022328	9.54433e-27	0.219482	0.02241	1.59378e-25	0.003983	PC4	Hipp	RD
Hipp_Left_RD_PC5	0.352308	0.024151	2.12354e-56	0.356093	0.024013	2.21659e-58	-0.003785	PC5	Hipp	RD
Hipp_Left_RD_PC6	0.243411	0.023174	9.49608e-32	0.235275	0.023038	2.57414e-30	0.008136	PC6	Hipp	RD
Hipp_Left_RD_PC7	0.259525	0.023595	1.36055e-31	0.256212	0.02359	1.24742e-30	0.003313	PC7	Hipp	RD
Hipp_Left_RD_PC8	0.225792	0.023219	1.89014e-25	0.221946	0.023355	2.65681e-24	0.003846	PC8	Hipp	RD
Hipp_Left_RD_PC9	0.222109	0.022946	4.61501e-25	0.194631	0.022215	8.23067e-21	0.027478	PC9	Hipp	RD
Hipp_Left_RD_PC10	0.132616	0.022366	1.2481e-09	0.134964	0.02263	1.1213e-09	-0.002348	PC10	Hipp	RD
Hipp_Left_mTBM1_PC1	0.237011	0.021709	2.39063e-32	0.223357	0.021522	1.86283e-29	0.013654	PC1	Hipp	mTBM1
Hipp_Left_mTBM1_PC2	0.095658	0.020465	8.3755e-07	0.091961	0.020087	1.3447e-06	0.003697	PC2	Hipp	mTBM1
Hipp_Left_mTBM1_PC3	0.190504	0.020893	3.6349e-23	0.131955	0.016612	4.60957e-18	0.058549	PC3	Hipp	mTBM1
Hipp_Left_mTBM1_PC4	0.144694	0.022656	1.7529e-11	0.140495	0.022312	2.9746e-11	0.004199	PC4	Hipp	mTBM1
Hipp_Left_mTBM1_PC5	0.186051	0.023133	3.56726e-18	0.189167	0.023341	2.56521e-18	-0.003116	PC5	Hipp	mTBM1
Hipp_Left_mTBM1_PC6	0.110454	0.022105	1.7628e-07	0.096803	0.021632	3.1031e-06	0.013651	PC6	Hipp	mTBM1
Hipp_Left_mTBM1_PC8	0.186554	0.023032	4.46887e-19	0.186963	0.023112	5.11046e-19	-0.000409	PC8	Hipp	mTBM1
Hipp_Left_mTBM2_PC1	0.25969	0.021015	6.02001e-41	0.244897	0.020549	2.58953e-38	0.014793	PC1	Hipp	mTBM2
Hipp_Left_mTBM2_PC2	0.085936	0.022303	2.0543e-05	0.08263	0.022235	3.7974e-05	0.003306	PC2	Hipp	mTBM2
Hipp_Left_mTBM2_PC3	0.018645	0.021419	0.19944	0.015016	0.021406	0.25015	0.003629	PC3	Hipp	mTBM2
Hipp_Left_mTBM2_PC4	0.114891	0.021843	2.3526e-08	0.114221	0.021599	2.101e-08	0.00067	PC4	Hipp	mTBM2
Hipp_Left_mTBM2_PC5	0.040438	0.019825	0.016483	0.038058	0.019107	0.01692	0.00238	PC5	Hipp	mTBM2
Hipp_Left_mTBM3_PC1	0.233008	0.022249	5.01319e-30	0.222696	0.022298	1.79548e-27	0.010312	PC1	Hipp	mTBM3
Hipp_Left_mTBM3_PC2	0.109299	0.020721	2.7539e-08	0.107346	0.020462	3.1409e-08	0.001953	PC2	Hipp	mTBM3
Hipp_Left_mTBM3_PC3	0.21154	0.02244	1.35499e-23	0.179652	0.020677	3.64466e-20	0.031888	PC3	Hipp	mTBM3
Hipp_Left_mTBM3_PC4	0.165055	0.021807	7.7716e-16	0.138583	0.019492	3.3529e-14	0.026472	PC4	Hipp	mTBM3
Hipp_Left_mTBM3_PC5	0.139808	0.02277	3.4996e-11	0.141275	0.023007	3.9904e-11	-0.001467	PC5	Hipp	mTBM3
Hipp_Left_mTBM3_PC6	0.108448	0.022174	3.892e-07	0.097977	0.021571	2.1963e-06	0.010471	PC6	Hipp	mTBM3
Hipp_Left_mTBM3_PC7	0.135201	0.021734	3.03e-12	0.127927	0.021343	2.14e-11	0.007274	PC7	Hipp	mTBM3
Hipp_Left_Dete_PC1	0.23522	0.021998	3.49472e-31	0.22342	0.021948	1.86405e-28	0.0118	PC1	Hipp	Dete
Hipp_Left_Dete_PC2	0.10223	0.020555	1.6059e-07	0.099273	0.020216	2.2062e-07	0.002957	PC2	Hipp	Dete
Hipp_Left_Dete_PC3	0.196692	0.021491	1.03258e-22	0.146484	0.018155	5.63937e-18	0.050208	PC3	Hipp	Dete
Hipp_Left_Dete_PC4	0.161958	0.022384	1.9484e-14	0.149673	0.021231	7.6827e-14	0.012285	PC4	Hipp	Dete
Hipp_Left_Dete_PC5	0.166841	0.023015	5.9952e-15	0.169406	0.023251	5.4956e-15	-0.002565	PC5	Hipp	Dete
Hipp_Left_Dete_PC6	0.112752	0.021977	8.1172e-08	0.097421	0.021267	1.8064e-06	0.015331	PC6	Hipp	Dete
Hipp_Left_Dete_PC7	0.129282	0.021878	3.2993e-11	0.128168	0.021956	5.7861e-11	0.001114	PC7	Hipp	Dete
Hipp_Left_Dete_PC8	0.134287	0.022335	7.464e-11	0.131717	0.02243	2.1983e-10	0.00257	PC8	Hipp	Dete
Hipp_Left_Eigen1_PC1	0.251327	0.02185	1.7477e-35	0.238267	0.021668	1.34314e-32	0.01306	PC1	Hipp	Eigen1
Hipp_Left_Eigen1_PC2	0.094244	0.021874	4.4702e-07	0.09401	0.021651	4.9573e-07	0.000234	PC2	Hipp	Eigen1
Hipp_Left_Eigen1_PC3	0.108298	0.019186	1.8542e-09	0.072959	0.01607	1.3821e-06	0.035339	PC3	Hipp	Eigen1
Hipp_Left_Eigen1_PC4	0.169042	0.022757	3.8303e-15	0.140213	0.021163	1.9594e-12	0.028829	PC4	Hipp	Eigen1
Hipp_Left_Eigen1_PC5	0.081875	0.021413	4.1782e-05	0.079157	0.021312	5.8045e-05	0.002718	PC5	Hipp	Eigen1
Hipp_Left_Eigen1_PC6	0.117241	0.021957	3.3819e-09	0.107025	0.021705	5.669e-08	0.010216	PC6	Hipp	Eigen1
Hipp_Left_Eigen1_PC8	0.192986	0.022921	6.13837e-19	0.190149	0.023121	4.50795e-18	0.002837	PC8	Hipp	Eigen1
Hipp_Left_Eigen1_PC9	0.103149	0.022311	3.2746e-07	0.09804	0.02218	1.091e-06	0.005109	PC9	Hipp	Eigen1
Hipp_Left_Eigen1_PC10	0.10224	0.022186	9.3957e-07	0.101928	0.022277	1.1103e-06	0.000312	PC10	Hipp	Eigen1
Hipp_Left_Eigen2_PC1	0.254238	0.021274	4.09882e-38	0.238071	0.020822	3.95133e-35	0.016167	PC1	Hipp	Eigen2
Hipp_Left_Eigen2_PC2	0.227036	0.020541	2.54766e-34	0.165053	0.015318	5.45662e-33	0.061983	PC2	Hipp	Eigen2
Hipp_Left_Eigen2_PC3	0.063587	0.020332	0.00048581	0.059883	0.02006	0.00072355	0.003704	PC3	Hipp	Eigen2
Hipp_Left_Eigen2_PC4	0.176206	0.023122	4.996e-16	0.17345	0.023246	1.8319e-15	0.002756	PC4	Hipp	Eigen2
Hipp_Left_Eigen2_PC5	0.115649	0.022376	3.6841e-08	0.11323	0.022552	9.2046e-08	0.002419	PC5	Hipp	Eigen2
Hipp_Left_Eigen2_PC6	0.121446	0.022056	8.0245e-10	0.111385	0.02175	1.237e-08	0.010061	PC6	Hipp	Eigen2
Hipp_Left_Eigen2_PC7	0.160424	0.023128	3.888e-13	0.151378	0.023114	5.9202e-12	0.009046	PC7	Hipp	Eigen2
Hipp_Left_Eigen2_PC8	0.115215	0.022729	1.3505e-07	0.11504	0.022879	1.7849e-07	0.000175	PC8	Hipp	Eigen2
Hipp_Left_Eigen2_PC10	0.211454	0.02336	1.04096e-22	0.211719	0.023488	1.20034e-22	-0.000265	PC10	Hipp	Eigen2
Hipp_Right_RD_PC1	0.211491	0.019538	5.73389e-31	0.204618	0.01872	4.2253e-32	0.006873	PC1	Hipp	RD
Hipp_Right_RD_PC2	0.161909	0.022014	2.4425e-15	0.148854	0.020893	1.4877e-14	0.013055	PC2	Hipp	RD
Hipp_Right_RD_PC3	0.144665	0.021232	1.335e-13	0.127611	0.019704	5.3199e-12	0.017054	PC3	Hipp	RD
Hipp_Right_RD_PC4	0.281726	0.023187	9.96866e-39	0.280207	0.023369	1.18586e-37	0.001519	PC4	Hipp	RD
Hipp_Right_RD_PC5	0.258191	0.022976	1.14991e-33	0.251476	0.022964	6.70858e-32	0.006715	PC5	Hipp	RD
Hipp_Right_RD_PC6	0.212794	0.022739	1.15922e-22	0.20216	0.022568	4.18215e-21	0.010634	PC6	Hipp	RD
Hipp_Right_RD_PC7	0.269898	0.023446	3.40619e-35	0.264665	0.023593	2.40173e-33	0.005233	PC7	Hipp	RD
Hipp_Right_RD_PC8	0.199451	0.022599	3.47337e-22	0.201423	0.022746	2.00247e-22	-0.001972	PC8	Hipp	RD
Hipp_Right_RD_PC9	0.159509	0.022833	2.4425e-15	0.155295	0.022961	2.065e-14	0.004214	PC9	Hipp	RD
Hipp_Right_RD_PC10	0.266023	0.023149	7.00957e-35	0.266807	0.023149	3.85315e-35	-0.000784	PC10	Hipp	RD
Hipp_Right_mTBM1_PC1	0.196324	0.020475	4.42828e-24	0.184015	0.019503	1.12521e-23	0.012309	PC1	Hipp	mTBM1
Hipp_Right_mTBM1_PC2	0.219538	0.022967	2.59097e-26	0.220089	0.023045	7.73066e-26	-0.000551	PC2	Hipp	mTBM1
Hipp_Right_mTBM1_PC3	0.099277	0.021758	8.1502e-07	0.100559	0.021988	8.3224e-07	-0.001282	PC3	Hipp	mTBM1
Hipp_Right_mTBM1_PC4	0.161538	0.021669	8.3267e-16	0.166356	0.021518	5.5511e-17	-0.004818	PC4	Hipp	mTBM1
Hipp_Right_mTBM1_PC5	0.10467	0.02249	1.5223e-06	0.101649	0.02266	3.3419e-06	0.003021	PC5	Hipp	mTBM1
Hipp_Right_mTBM1_PC6	0.135133	0.022977	3.8008e-10	0.111955	0.022367	1.2747e-07	0.023178	PC6	Hipp	mTBM1
Hipp_Right_mTBM1_PC7	0.142852	0.022327	1.8096e-12	0.134735	0.022186	1.9738e-11	0.008117	PC7	Hipp	mTBM1
Hipp_Right_mTBM1_PC8	0.072728	0.020826	9.3628e-06	0.076094	0.021082	6.2172e-06	-0.003366	PC8	Hipp	mTBM1
Hipp_Right_mTBM2_PC1	0.213543	0.021889	3.20075e-26	0.211381	0.021805	3.4367e-26	0.002162	PC1	Hipp	mTBM2
Hipp_Right_mTBM2_PC5	0.088158	0.022293	2.5839e-05	0.089989	0.022458	2.0389e-05	-0.001831	PC5	Hipp	mTBM2
Hipp_Right_mTBM2_PC9	0.095103	0.021015	5.2444e-07	0.092054	0.021134	1.445e-06	0.003049	PC9	Hipp	mTBM2
Hipp_Right_mTBM3_PC1	0.200995	0.020752	1.98949e-24	0.177062	0.019196	2.38259e-22	0.023933	PC1	Hipp	mTBM3
Hipp_Right_mTBM3_PC2	0.222424	0.022771	3.03032e-27	0.223784	0.0229	7.28728e-27	-0.00136	PC2	Hipp	mTBM3
Hipp_Right_mTBM3_PC3	0.103687	0.02134	3.3526e-07	0.105942	0.021546	2.5928e-07	-0.002255	PC3	Hipp	mTBM3
Hipp_Right_mTBM3_PC4	0.135687	0.022048	1.4385e-11	0.135404	0.021805	6.6288e-12	0.000283	PC4	Hipp	mTBM3
Hipp_Right_mTBM3_PC5	0.134107	0.022784	6.0863e-10	0.134429	0.023007	7.6808e-10	-0.000322	PC5	Hipp	mTBM3
Hipp_Right_mTBM3_PC6	0.089051	0.021691	2.2638e-06	0.079847	0.021668	2.4294e-05	0.009204	PC6	Hipp	mTBM3
Hipp_Right_mTBM3_PC7	0.105103	0.0218	2.0941e-08	0.099645	0.021504	9.7957e-08	0.005458	PC7	Hipp	mTBM3
Hipp_Right_mTBM3_PC10	0.104057	0.022165	5.7283e-07	0.099292	0.022267	1.8869e-06	0.004765	PC10	Hipp	mTBM3
Hipp_Right_Dete_PC1	0.196318	0.020891	3.41942e-23	0.185766	0.020106	9.72339e-23	0.010552	PC1	Hipp	Dete
Hipp_Right_Dete_PC2	0.225889	0.023025	7.30004e-28	0.225127	0.023007	3.52168e-27	0.000762	PC2	Hipp	Dete
Hipp_Right_Dete_PC3	0.104105	0.021655	2.7622e-07	0.105585	0.021889	2.7305e-07	-0.00148	PC3	Hipp	Dete
Hipp_Right_Dete_PC4	0.142161	0.021732	1.559e-12	0.144571	0.021535	2.9282e-13	-0.00241	PC4	Hipp	Dete
Hipp_Right_Dete_PC5	0.130302	0.022741	1.8427e-09	0.129628	0.022949	2.9109e-09	0.000674	PC5	Hipp	Dete
Hipp_Right_Dete_PC6	0.104197	0.022234	1.9135e-07	0.089123	0.021996	7.7384e-06	0.015074	PC6	Hipp	Dete
Hipp_Right_Dete_PC7	0.141135	0.022376	7.6967e-12	0.125737	0.021813	4.2314e-10	0.015398	PC7	Hipp	Dete
Hipp_Right_Dete_PC8	0.065637	0.020872	8.9464e-05	0.068983	0.021108	5.1352e-05	-0.003346	PC8	Hipp	Dete
Hipp_Right_Eigen1_PC1	0.220397	0.02166	2.27702e-28	0.222455	0.021654	5.70806e-29	-0.002058	PC1	Hipp	Eigen1
Hipp_Right_Eigen1_PC2	0.200605	0.022828	3.93487e-23	0.20024	0.023019	2.25834e-22	0.000365	PC2	Hipp	Eigen1
Hipp_Right_Eigen1_PC3	0.201908	0.021788	9.3819e-24	0.204229	0.021871	3.25293e-24	-0.002321	PC3	Hipp	Eigen1
Hipp_Right_Eigen1_PC4	0.233035	0.023022	1.52892e-29	0.228454	0.022817	2.4958e-28	0.004581	PC4	Hipp	Eigen1
Hipp_Right_Eigen1_PC5	0.081924	0.021953	5.5638e-05	0.079951	0.022073	9.3548e-05	0.001973	PC5	Hipp	Eigen1
Hipp_Right_Eigen1_PC6	0.187252	0.018875	6.81796e-27	0.136793	0.015127	9.16509e-22	0.050459	PC6	Hipp	Eigen1
Hipp_Right_Eigen1_PC7	0.054281	0.021426	0.0059085	0.048006	0.021073	0.013475	0.006275	PC7	Hipp	Eigen1
Hipp_Right_Eigen1_PC8	0.139282	0.021082	4.4126e-13	0.123598	0.019493	2.457e-12	0.015684	PC8	Hipp	Eigen1
Hipp_Right_Eigen1_PC9	0.113874	0.022288	7.4666e-08	0.108931	0.022051	2.3138e-07	0.004943	PC9	Hipp	Eigen1
Hipp_Right_Eigen1_PC10	0.100961	0.021714	3.9931e-08	0.070337	0.020186	3.9776e-05	0.030624	PC10	Hipp	Eigen1
Hipp_Right_Eigen2_PC1	0.219505	0.021249	8.29662e-29	0.220436	0.021125	1.37401e-29	-0.000931	PC1	Hipp	Eigen2
Hipp_Right_Eigen2_PC2	0.21171	0.021993	1.53305e-25	0.214539	0.02214	6.34992e-26	-0.002829	PC2	Hipp	Eigen2
Hipp_Right_Eigen2_PC3	0.227748	0.02148	6.89606e-33	0.175256	0.017141	1.05942e-29	0.052492	PC3	Hipp	Eigen2
Hipp_Right_Eigen2_PC4	0.150942	0.022387	1.3567e-13	0.128093	0.021546	1.1992e-10	0.022849	PC4	Hipp	Eigen2
Hipp_Right_Eigen2_PC5	0.087946	0.021995	8.6736e-06	0.087421	0.022122	1.0561e-05	0.000525	PC5	Hipp	Eigen2
Hipp_Right_Eigen2_PC6	0.12898	0.019249	4.9916e-13	0.103719	0.016934	5.8538e-11	0.025261	PC6	Hipp	Eigen2
Hipp_Right_Eigen2_PC7	0.087867	0.022586	5.589e-05	0.090277	0.02284	4.3305e-05	-0.00241	PC7	Hipp	Eigen2
Hipp_Right_Eigen2_PC8	0.133303	0.021348	2.5431e-12	0.111131	0.019169	1.9464e-10	0.022172	PC8	Hipp	Eigen2
Hipp_Right_Eigen2_PC9	0.229668	0.023428	5.41091e-28	0.218256	0.023348	2.81448e-25	0.011412	PC9	Hipp	Eigen2
Hipp_Right_Eigen2_PC10	0.10755	0.022543	5.4025e-07	0.106005	0.022698	8.2911e-07	0.001545	PC10	Hipp	Eigen2
Pall_Left_RD_Mean	0.206379	0.020747	2.95704e-26	0.125062	0.014904	9.06041e-19	0.081317	Mean	Pall	RD
Pall_Left_mTBM1_Mean	0.159593	0.020587	1.6653e-16	0.100397	0.016201	7.1917e-11	0.059196	Mean	Pall	mTBM1
Pall_Left_mTBM3_Mean	0.165129	0.020908	5.5511e-17	0.107308	0.016224	3.6667e-12	0.057821	Mean	Pall	mTBM3
Pall_Left_Dete_Mean	0.164489	0.02074	2.3736e-17	0.104962	0.016133	7.9227e-12	0.059527	Mean	Pall	Dete
Pall_Left_Eigen1_Mean	0.239492	0.021532	9.12387e-33	0.154646	0.014167	4.58942e-31	0.084846	Mean	Pall	Eigen1
Pall_Left_Eigen2_Mean	0.233472	0.021455	2.4613e-31	0.149457	0.014306	2.69998e-28	0.084015	Mean	Pall	Eigen2
Pall_Right_RD_Mean	0.200794	0.019761	1.08554e-27	0.168165	0.015204	1.54494e-32	0.032629	Mean	Pall	RD
Pall_Right_mTBM1_Mean	0.162184	0.020442	5.5511e-17	0.141456	0.017274	4.66596e-18	0.020728	Mean	Pall	mTBM1
Pall_Right_mTBM3_Mean	0.156888	0.020915	2.0539e-15	0.138521	0.017621	5.5511e-17	0.018367	Mean	Pall	mTBM3
Pall_Right_Dete_Mean	0.161417	0.020643	1.1102e-16	0.14138	0.017337	4.49427e-18	0.020037	Mean	Pall	Dete
Pall_Right_Eigen1_Mean	0.209877	0.020216	1.89215e-29	0.175746	0.014712	6.01043e-39	0.034131	Mean	Pall	Eigen1
Pall_Right_Eigen2_Mean	0.207289	0.020388	4.32793e-28	0.176471	0.014999	1.13166e-37	0.030818	Mean	Pall	Eigen2
Pall_Left_RD_PC2	0.218691	0.021521	2.81808e-27	0.135863	0.014874	1.27747e-21	0.082828	PC2	Pall	RD
Pall_Left_RD_PC6	0.129473	0.020877	4.3577e-11	0.134556	0.020618	2.7151e-12	-0.005083	PC6	Pall	RD
Pall_Left_Eigen2_PC5	0.132456	0.021257	1.8686e-11	0.085524	0.016372	1.4118e-08	0.046932	PC5	Pall	Eigen2
Puta_Left_RD_Mean	0.358448	0.021071	1.13424e-80	0.189306	0.013648	5.2463e-51	0.169142	Mean	Puta	RD
Puta_Left_mTBM1_Mean	0.298535	0.022461	2.13005e-47	0.153553	0.016647	3.53177e-22	0.144982	Mean	Puta	mTBM1
Puta_Left_mTBM2_Mean	0.153532	0.021424	3.797e-14	0.125	0.020393	2.3349e-10	0.028532	Mean	Puta	mTBM2
Puta_Left_mTBM3_Mean	0.318817	0.0231	7.94349e-51	0.181623	0.017845	7.61798e-27	0.137194	Mean	Puta	mTBM3
Puta_Left_Dete_Mean	0.310761	0.022778	7.91313e-50	0.167515	0.017149	8.78266e-25	0.143246	Mean	Puta	Dete
Puta_Left_Eigen1_Mean	0.404156	0.023328	9.09397e-83	0.225616	0.015389	6.82906e-57	0.17854	Mean	Puta	Eigen1
Puta_Left_Eigen2_Mean	0.40299	0.023167	1.13378e-83	0.225889	0.015321	1.63657e-57	0.177101	Mean	Puta	Eigen2
Puta_Right_RD_Mean	0.374498	0.021795	1.03148e-81	0.193501	0.014592	2.51409e-46	0.180997	Mean	Puta	RD
Puta_Right_mTBM1_Mean	0.301841	0.022648	3.63061e-48	0.150238	0.017132	2.05164e-20	0.151603	Mean	Puta	mTBM1
Puta_Right_mTBM3_Mean	0.327822	0.022954	3.63605e-55	0.173994	0.017594	1.39361e-25	0.153828	Mean	Puta	mTBM3
Puta_Right_Dete_Mean	0.317158	0.022804	2.20306e-52	0.162547	0.017294	3.05829e-23	0.154611	Mean	Puta	Dete
Puta_Right_Eigen1_Mean	0.432141	0.023502	1.76094e-93	0.235251	0.015899	1.19468e-57	0.19689	Mean	Puta	Eigen1
Puta_Right_Eigen2_Mean	0.423358	0.023525	4.19319e-89	0.233822	0.0162	1.31595e-54	0.189536	Mean	Puta	Eigen2
Puta_Left_RD_PC1	0.110905	0.022618	2.0044e-07	0.105978	0.022586	7.6482e-07	0.004927	PC1	Puta	RD
Puta_Left_RD_PC3	0.145399	0.020886	6.5781e-14	0.064334	0.017414	0.00010493	0.081065	PC3	Puta	RD
Puta_Left_RD_PC4	0.309657	0.022059	2.29109e-55	0.171792	0.015752	2.03075e-32	0.137865	PC4	Puta	RD
Puta_Left_RD_PC5	0.256859	0.021533	2.72722e-38	0.256594	0.02154	4.42448e-38	0.000265	PC5	Puta	RD
Puta_Left_RD_PC9	0.154367	0.022456	8.3766e-14	0.158094	0.022588	3.908e-14	-0.003727	PC9	Puta	RD
Puta_Left_mTBM3_PC1	0.103293	0.022498	1.1218e-06	0.094877	0.022405	8.2448e-06	0.008416	PC1	Puta	mTBM3
Puta_Left_mTBM3_PC7	0.216312	0.022253	1.20756e-25	0.120741	0.017865	2.4081e-12	0.095571	PC7	Puta	mTBM3
Puta_Left_mTBM3_PC9	0.15905	0.021899	5.3846e-15	0.154385	0.021858	3.3529e-14	0.004665	PC9	Puta	mTBM3
Puta_Left_Dete_PC1	0.102979	0.022497	1.1949e-06	0.094455	0.022399	8.9301e-06	0.008524	PC1	Puta	Dete
Puta_Left_Eigen2_PC7	0.175977	0.022842	1.1102e-16	0.133904	0.020697	7.8047e-12	0.042073	PC7	Puta	Eigen2
Puta_Right_RD_PC1	0.103182	0.0223	7.5383e-07	0.088702	0.021949	1.6136e-05	0.01448	PC1	Puta	RD
Puta_Right_RD_PC4	0.352119	0.022451	1.19184e-67	0.196541	0.01611	1.86683e-39	0.155578	PC4	Puta	RD
Puta_Right_RD_PC7	0.201923	0.022282	2.24583e-22	0.206967	0.02232	2.95653e-23	-0.005044	PC7	Puta	RD
Puta_Right_mTBM1_PC1	0.100732	0.022304	1.6124e-06	0.083895	0.021853	4.6444e-05	0.016837	PC1	Puta	mTBM1
Puta_Right_mTBM3_PC1	0.101044	0.022256	1.2833e-06	0.085163	0.021821	3.2441e-05	0.015881	PC1	Puta	mTBM3
Puta_Right_Dete_PC1	0.101128	0.022282	1.3646e-06	0.084763	0.021839	3.7113e-05	0.016365	PC1	Puta	Dete
Thal_Left_RD_Mean	0.196376	0.015777	8.81578e-40	0.157014	0.013231	2.55672e-36	0.039362	Mean	Thal	RD
Thal_Left_mTBM1_Mean	0.138918	0.01762	1.1102e-16	0.115168	0.015876	2.0428e-14	0.02375	Mean	Thal	mTBM1
Thal_Left_mTBM3_Mean	0.133916	0.018226	1.2934e-14	0.111902	0.016544	1.0231e-12	0.022014	Mean	Thal	mTBM3
Thal_Left_Dete_Mean	0.137488	0.017851	6.1062e-16	0.114297	0.016115	7.5939e-14	0.023191	Mean	Thal	Dete
Thal_Left_Eigen1_Mean	0.208933	0.016326	4.06336e-42	0.177848	0.013874	1.64161e-42	0.031085	Mean	Thal	Eigen1
Thal_Left_Eigen2_Mean	0.190687	0.016659	1.11401e-33	0.163805	0.014321	7.75714e-34	0.026882	Mean	Thal	Eigen2
Thal_Right_RD_Mean	0.210823	0.016213	4.01474e-45	0.192737	0.014084	6.20545e-50	0.018086	Mean	Thal	RD
Thal_Right_mTBM1_Mean	0.159853	0.017677	7.45457e-23	0.146494	0.016175	1.0331e-22	0.013359	Mean	Thal	mTBM1
Thal_Right_mTBM3_Mean	0.155334	0.017886	2.84794e-21	0.141635	0.016442	1.32331e-20	0.013699	Mean	Thal	mTBM3
Thal_Right_Dete_Mean	0.159067	0.017707	1.14815e-22	0.145643	0.016208	2.19645e-22	0.013424	Mean	Thal	Dete
Thal_Right_Eigen1_Mean	0.217616	0.016549	1.60196e-46	0.203359	0.014381	1.13987e-53	0.014257	Mean	Thal	Eigen1
Thal_Right_Eigen2_Mean	0.206734	0.017397	6.60219e-40	0.194014	0.015542	2.27361e-43	0.01272	Mean	Thal	Eigen2
Thal_Left_RD_PC3	0.136425	0.017633	5.5511e-17	0.110621	0.015967	5.0182e-14	0.025804	PC3	Thal	RD
Thal_Left_mTBM1_PC6	0.135912	0.017922	3.8303e-15	0.117635	0.016709	5.2125e-13	0.018277	PC6	Thal	mTBM1
Thal_Right_RD_PC3	0.19473	0.017282	3.4842e-33	0.182865	0.015616	6.89964e-36	0.011865	PC3	Thal	RD
Thal_Right_mTBM2_PC1	0.184451	0.023332	4.64238e-18	0.171371	0.023045	3.8858e-16	0.01308	PC1	Thal	mTBM2
Thal_Right_Eigen1_PC1	0.190611	0.02339	2.23259e-19	0.180111	0.023158	1.06406e-17	0.0105	PC1	Thal	Eigen1
Vent_Left_RD_Mean	0.354109	0.019381	1.01642e-87	0.015235	0.002033	1.6653e-15	0.338874	Mean	Vent	RD
Vent_Left_mTBM1_Mean	0.356863	0.020382	5.08271e-81	0.09748	0.006895	1.30805e-54	0.259383	Mean	Vent	mTBM1
Vent_Left_mTBM2_Mean	0.326467	0.019555	1.09429e-72	0.058447	0.005863	4.91439e-26	0.26802	Mean	Vent	mTBM2
Vent_Left_mTBM3_Mean	0.377834	0.021307	1.5386e-83	0.196545	0.012216	1.50115e-70	0.181289	Mean	Vent	mTBM3
Vent_Left_Dete_Mean	0.365549	0.02077	5.57287e-82	0.135873	0.008965	1.04502e-62	0.229676	Mean	Vent	Dete
Vent_Left_Eigen1_Mean	0.381698	0.020246	1.3583e-93	0.092396	0.005763	5.35243e-69	0.289302	Mean	Vent	Eigen1
Vent_Left_Eigen2_Mean	0.361284	0.019791	8.64048e-88	0.048723	0.003679	2.16022e-47	0.312561	Mean	Vent	Eigen2
Vent_Right_RD_Mean	0.371906	0.01978	5.40833e-92	0.013042	0.001917	4.1989e-13	0.358864	Mean	Vent	RD
Vent_Right_mTBM1_Mean	0.3515	0.020225	7.64154e-79	0.099891	0.006986	3.74857e-54	0.251609	Mean	Vent	mTBM1
Vent_Right_mTBM2_Mean	0.340729	0.019673	2.63531e-77	0.051577	0.004942	1.33585e-28	0.289152	Mean	Vent	mTBM2
Vent_Right_mTBM3_Mean	0.35921	0.02091	1.64403e-77	0.186211	0.011872	3.34091e-65	0.172999	Mean	Vent	mTBM3
Vent_Right_Dete_Mean	0.356318	0.02054	9.33399e-79	0.134809	0.008949	3.94893e-60	0.221509	Mean	Vent	Dete
Vent_Right_Eigen1_Mean	0.359892	0.020124	8.29638e-84	0.106194	0.006957	1.64602e-61	0.253698	Mean	Vent	Eigen1
Vent_Right_Eigen2_Mean	0.35307	0.019839	1.19874e-82	0.062825	0.004614	6.00539e-49	0.290245	Mean	Vent	Eigen2
Vent_Left_RD_PC1	0.364636	0.01912	4.41107e-96	0.008275	0.001455	2.4361e-09	0.356361	PC1	Vent	RD
Vent_Left_RD_PC2	0.286544	0.023282	3.93825e-43	0.287362	0.023485	2.62921e-42	-0.000818	PC2	Vent	RD
Vent_Left_RD_PC3	0.498169	0.024663	4.97322e-117	0.468726	0.024254	6.37783e-106	0.029443	PC3	Vent	RD
Vent_Left_RD_PC4	0.365399	0.024239	1.00637e-59	0.357746	0.024056	3.45101e-58	0.007653	PC4	Vent	RD
Vent_Left_RD_PC5	0.306472	0.022099	2.67556e-50	0.281432	0.02163	3.30363e-44	0.02504	PC5	Vent	RD
Vent_Left_RD_PC6	0.319056	0.023702	2.62845e-48	0.308312	0.023499	8.79367e-46	0.010744	PC6	Vent	RD
Vent_Left_RD_PC7	0.27101	0.022938	1.98905e-36	0.267154	0.022923	2.12026e-35	0.003856	PC7	Vent	RD
Vent_Left_RD_PC8	0.293434	0.02306	4.10882e-44	0.286159	0.023146	1.26116e-41	0.007275	PC8	Vent	RD
Vent_Left_RD_PC9	0.261211	0.022557	2.78749e-37	0.260929	0.022434	7.62784e-37	0.000282	PC9	Vent	RD
Vent_Left_RD_PC10	0.310577	0.023148	3.6714e-50	0.291406	0.022677	9.62493e-45	0.019171	PC10	Vent	RD
Vent_Left_mTBM1_PC1	0.317124	0.019341	4.19446e-69	0.041895	0.006359	7.0902e-12	0.275229	PC1	Vent	mTBM1
Vent_Left_mTBM1_PC3	0.240488	0.022817	7.9015e-30	0.233067	0.022748	5.65066e-28	0.007421	PC3	Vent	mTBM1
Vent_Left_mTBM1_PC4	0.313743	0.023788	4.47411e-49	0.295842	0.023267	5.89968e-45	0.017901	PC4	Vent	mTBM1
Vent_Left_mTBM1_PC6	0.409961	0.024024	1.15234e-81	0.40512	0.024179	2.30397e-78	0.004841	PC6	Vent	mTBM1
Vent_Left_mTBM1_PC7	0.268359	0.02304	4.91408e-37	0.24843	0.022648	6.17609e-33	0.019929	PC7	Vent	mTBM1
Vent_Left_mTBM1_PC8	0.245146	0.021907	6.95629e-32	0.245978	0.021869	3.15192e-32	-0.000832	PC8	Vent	mTBM1
Vent_Left_mTBM1_PC9	0.242805	0.023006	4.6859e-30	0.24172	0.02315	2.29266e-29	0.001085	PC9	Vent	mTBM1
Vent_Left_mTBM1_PC10	0.177029	0.022785	1.1102e-16	0.174669	0.022933	4.996e-16	0.00236	PC10	Vent	mTBM1
Vent_Left_mTBM2_PC1	0.33083	0.01945	1.4055e-75	0.046918	0.005132	8.81527e-22	0.283912	PC1	Vent	mTBM2
Vent_Left_mTBM2_PC2	0.309347	0.023246	3.39349e-47	0.308718	0.022916	8.80707e-48	0.000629	PC2	Vent	mTBM2
Vent_Left_mTBM2_PC4	0.341719	0.023752	5.90462e-58	0.318986	0.023317	1.16606e-52	0.022733	PC4	Vent	mTBM2
Vent_Left_mTBM2_PC7	0.175242	0.022859	5.5511e-17	0.171424	0.023052	4.996e-16	0.003818	PC7	Vent	mTBM2
Vent_Left_mTBM3_PC2	0.34178	0.020821	4.84012e-70	0.026768	0.006732	2.7781e-05	0.315012	PC2	Vent	mTBM3
Vent_Left_mTBM3_PC3	0.239782	0.02302	2.05554e-28	0.235612	0.023083	3.20639e-27	0.00417	PC3	Vent	mTBM3
Vent_Left_mTBM3_PC4	0.206601	0.022964	2.8799e-23	0.189533	0.022337	1.63732e-20	0.017068	PC4	Vent	mTBM3
Vent_Left_mTBM3_PC5	0.162702	0.022015	4.50065e-19	0.154437	0.02179	5.5511e-17	0.008265	PC5	Vent	mTBM3
Vent_Left_mTBM3_PC6	0.385211	0.0237	6.65579e-75	0.379519	0.023815	9.77037e-72	0.005692	PC6	Vent	mTBM3
Vent_Left_mTBM3_PC7	0.327845	0.023706	6.32714e-51	0.321196	0.023436	4.13965e-50	0.006649	PC7	Vent	mTBM3
Vent_Left_mTBM3_PC8	0.235045	0.020659	1.63517e-34	0.23109	0.020767	3.59468e-33	0.003955	PC8	Vent	mTBM3
Vent_Left_mTBM3_PC9	0.221846	0.02314	3.4007e-24	0.223213	0.023284	3.49997e-24	-0.001367	PC9	Vent	mTBM3
Vent_Left_mTBM3_PC10	0.085067	0.022239	4.2505e-05	0.086119	0.022502	4.3091e-05	-0.001052	PC10	Vent	mTBM3
Vent_Left_Dete_PC2	0.330732	0.020823	1.49406e-65	0.023195	0.00679	0.00031749	0.307537	PC2	Vent	Dete
Vent_Left_Dete_PC3	0.150438	0.022541	3.4761e-12	0.146533	0.022642	1.6825e-11	0.003905	PC3	Vent	Dete
Vent_Left_Dete_PC4	0.172168	0.02293	1.4988e-15	0.160168	0.02262	5.8897e-14	0.012	PC4	Vent	Dete
Vent_Left_Dete_PC5	0.273076	0.023121	5.45725e-43	0.253493	0.022441	4.01112e-38	0.019583	PC5	Vent	Dete
Vent_Left_Dete_PC6	0.412302	0.023801	1.94072e-85	0.408691	0.02396	1.38633e-82	0.003611	PC6	Vent	Dete
Vent_Left_Dete_PC7	0.290917	0.023464	9.70589e-41	0.280161	0.023058	3.75946e-39	0.010756	PC7	Vent	Dete
Vent_Left_Dete_PC8	0.216828	0.020689	4.53608e-29	0.213011	0.020809	7.66978e-28	0.003817	PC8	Vent	Dete
Vent_Left_Dete_PC9	0.199673	0.022966	3.53391e-20	0.199131	0.023134	9.27873e-20	0.000542	PC9	Vent	Dete
Vent_Left_Eigen1_PC2	0.335721	0.020531	2.35823e-69	0.025083	0.006182	2.3334e-05	0.310638	PC2	Vent	Eigen1
Vent_Left_Eigen1_PC3	0.315126	0.024017	1.09518e-44	0.296417	0.023412	8.71126e-42	0.018709	PC3	Vent	Eigen1
Vent_Left_Eigen1_PC5	0.473769	0.024162	2.63045e-113	0.448839	0.024015	5.8497e-102	0.02493	PC5	Vent	Eigen1
Vent_Left_Eigen1_PC6	0.202779	0.022926	1.51004e-20	0.203714	0.023067	1.64313e-20	-0.000935	PC6	Vent	Eigen1
Vent_Left_Eigen1_PC8	0.187327	0.022567	4.45799e-18	0.185257	0.022546	1.07926e-17	0.00207	PC8	Vent	Eigen1
Vent_Left_Eigen1_PC9	0.175132	0.021839	1.15862e-17	0.170493	0.021802	5.5511e-17	0.004639	PC9	Vent	Eigen1
Vent_Left_Eigen1_PC10	0.147375	0.022016	1.9257e-13	0.145634	0.022165	4.9588e-13	0.001741	PC10	Vent	Eigen1
Vent_Left_Eigen2_PC1	0.363752	0.018952	8.73192e-97	0.024769	0.002488	1.15338e-25	0.338983	PC1	Vent	Eigen2
Vent_Left_Eigen2_PC3	0.315009	0.024028	1.11967e-44	0.307553	0.023904	3.63393e-43	0.007456	PC3	Vent	Eigen2
Vent_Left_Eigen2_PC4	0.495507	0.0243	2.18751e-122	0.467458	0.024072	4.91994e-110	0.028049	PC4	Vent	Eigen2
Vent_Left_Eigen2_PC6	0.226559	0.022794	4.8946e-26	0.224129	0.022787	1.30316e-25	0.00243	PC6	Vent	Eigen2
Vent_Left_Eigen2_PC7	0.237258	0.022762	2.01045e-28	0.237529	0.022723	2.98037e-28	-0.000271	PC7	Vent	Eigen2
Vent_Left_Eigen2_PC8	0.374006	0.023273	6.2436e-71	0.376057	0.023405	7.04583e-71	-0.002051	PC8	Vent	Eigen2
Vent_Left_Eigen2_PC9	0.263094	0.022685	1.0593e-35	0.271304	0.022888	5.1056e-37	-0.00821	PC9	Vent	Eigen2
Vent_Left_Eigen2_PC10	0.268648	0.023291	2.58648e-36	0.265799	0.02288	3.99618e-37	0.002849	PC10	Vent	Eigen2
Vent_Right_RD_PC1	0.385313	0.019598	2.25746e-101	0.008275	0.001398	1.6166e-10	0.377038	PC1	Vent	RD
Vent_Right_RD_PC2	0.295504	0.023235	1.01934e-42	0.29271	0.022632	7.86929e-44	0.002794	PC2	Vent	RD
Vent_Right_RD_PC3	0.410177	0.024055	5.20708e-79	0.408698	0.024083	1.35885e-78	0.001479	PC3	Vent	RD
Vent_Right_RD_PC4	0.21145	0.022766	3.47357e-24	0.193157	0.02252	4.66711e-21	0.018293	PC4	Vent	RD
Vent_Right_RD_PC5	0.317284	0.023664	3.19334e-47	0.306016	0.023078	1.65347e-46	0.011268	PC5	Vent	RD
Vent_Right_RD_PC6	0.276966	0.02206	4.54767e-42	0.272217	0.022062	4.6304e-41	0.004749	PC6	Vent	RD
Vent_Right_RD_PC7	0.345498	0.023216	4.15051e-57	0.329983	0.023161	3.09972e-52	0.015515	PC7	Vent	RD
Vent_Right_RD_PC8	0.360353	0.023589	1.09824e-62	0.35956	0.023782	2.62625e-61	0.000793	PC8	Vent	RD
Vent_Right_RD_PC9	0.371378	0.023517	2.82483e-66	0.363785	0.023133	2.60564e-66	0.007593	PC9	Vent	RD
Vent_Right_RD_PC10	0.304945	0.023261	3.61713e-46	0.294044	0.023054	5.3333e-44	0.010901	PC10	Vent	RD
Vent_Right_mTBM1_PC2	0.387764	0.020638	1.16446e-92	0.027915	0.004448	2.7821e-11	0.359849	PC2	Vent	mTBM1
Vent_Right_mTBM1_PC3	0.266331	0.022779	1.99903e-35	0.252077	0.022008	4.67459e-35	0.014254	PC3	Vent	mTBM1
Vent_Right_mTBM1_PC4	0.279101	0.023567	6.12708e-36	0.280325	0.023205	9.38534e-38	-0.001224	PC4	Vent	mTBM1
Vent_Right_mTBM1_PC6	0.372043	0.023959	1.3319e-65	0.349994	0.023602	2.46876e-59	0.022049	PC6	Vent	mTBM1
Vent_Right_mTBM1_PC7	0.297641	0.023409	2.828e-42	0.304237	0.023617	2.49893e-43	-0.006596	PC7	Vent	mTBM1
Vent_Right_mTBM1_PC8	0.141428	0.022513	3.8902e-11	0.136816	0.022596	2.0202e-10	0.004612	PC8	Vent	mTBM1
Vent_Right_mTBM1_PC9	0.14814	0.022334	8.0058e-13	0.137988	0.022322	3.5337e-11	0.010152	PC9	Vent	mTBM1
Vent_Right_mTBM1_PC10	0.193362	0.02199	7.26794e-21	0.182834	0.022082	1.10051e-18	0.010528	PC10	Vent	mTBM1
Vent_Right_mTBM2_PC1	0.339229	0.019605	1.85334e-77	0.043242	0.004499	1.57566e-24	0.295987	PC1	Vent	mTBM2
Vent_Right_mTBM2_PC3	0.308249	0.022962	4.94733e-48	0.295637	0.02262	6.04675e-45	0.012612	PC3	Vent	mTBM2
Vent_Right_mTBM2_PC4	0.385168	0.023738	2.00175e-73	0.350417	0.023042	1.19607e-64	0.034751	PC4	Vent	mTBM2
Vent_Right_mTBM2_PC10	0.210264	0.022935	1.18109e-22	0.208923	0.02307	3.4454e-22	0.001341	PC10	Vent	mTBM2
Vent_Right_mTBM3_PC2	0.380799	0.02022	6.2737e-93	0.031873	0.004139	1.0547e-15	0.348926	PC2	Vent	mTBM3
Vent_Right_mTBM3_PC3	0.275119	0.022727	3.47718e-38	0.244741	0.021682	3.45631e-34	0.030378	PC3	Vent	mTBM3
Vent_Right_mTBM3_PC4	0.203141	0.02318	5.27283e-20	0.205536	0.02289	3.23325e-21	-0.002395	PC4	Vent	mTBM3
Vent_Right_mTBM3_PC6	0.406016	0.023494	1.7492e-80	0.389023	0.023466	1.23561e-73	0.016993	PC6	Vent	mTBM3
Vent_Right_mTBM3_PC7	0.236214	0.023495	3.44441e-27	0.236589	0.023372	2.55031e-27	-0.000375	PC7	Vent	mTBM3
Vent_Right_mTBM3_PC8	0.089011	0.022018	1.5873e-05	0.089743	0.022171	1.6544e-05	-0.000732	PC8	Vent	mTBM3
Vent_Right_mTBM3_PC9	0.222431	0.02269	5.04501e-26	0.213329	0.022729	1.07903e-23	0.009102	PC9	Vent	mTBM3
Vent_Right_mTBM3_PC10	0.197843	0.021938	1.37879e-21	0.188502	0.022067	1.54844e-19	0.009341	PC10	Vent	mTBM3
Vent_Right_Dete_PC2	0.391325	0.020327	2.44755e-97	0.025072	0.003735	1.4562e-12	0.366253	PC2	Vent	Dete
Vent_Right_Dete_PC3	0.253727	0.022696	1.27654e-32	0.237434	0.022086	4.93219e-31	0.016293	PC3	Vent	Dete
Vent_Right_Dete_PC5	0.312082	0.023871	7.35307e-44	0.307195	0.023278	3.81031e-45	0.004887	PC5	Vent	Dete
Vent_Right_Dete_PC6	0.366656	0.023392	1.90321e-67	0.349832	0.023287	1.66931e-61	0.016824	PC6	Vent	Dete
Vent_Right_Dete_PC7	0.274818	0.023651	1.56218e-35	0.281391	0.02372	5.51411e-37	-0.006573	PC7	Vent	Dete
Vent_Right_Dete_PC9	0.223687	0.02282	3.50498e-26	0.210935	0.022766	2.82088e-23	0.012752	PC9	Vent	Dete
Vent_Right_Dete_PC10	0.173812	0.021243	4.3952e-18	0.169821	0.021385	5.5511e-17	0.003991	PC10	Vent	Dete
Vent_Right_Eigen1_PC2	0.30442	0.020879	4.6712e-55	0.026555	0.007377	8.2631e-05	0.277865	PC2	Vent	Eigen1
Vent_Right_Eigen1_PC4	0.314785	0.023311	6.70783e-48	0.308795	0.023282	4.98407e-46	0.00599	PC4	Vent	Eigen1
Vent_Right_Eigen1_PC5	0.313617	0.023769	5.31148e-45	0.303159	0.022841	5.90029e-47	0.010458	PC5	Vent	Eigen1
Vent_Right_Eigen1_PC7	0.280647	0.022994	6.42679e-42	0.270748	0.02263	6.90438e-40	0.009899	PC7	Vent	Eigen1
Vent_Right_Eigen1_PC9	0.26484	0.023067	1.20592e-34	0.260806	0.023113	1.78275e-33	0.004034	PC9	Vent	Eigen1
Vent_Right_Eigen2_PC2	0.38638	0.020655	3.54993e-92	0.022227	0.004059	3.6975e-09	0.364153	PC2	Vent	Eigen2
Vent_Right_Eigen2_PC3	0.304561	0.023238	2.23683e-45	0.295521	0.023163	4.8786e-43	0.00904	PC3	Vent	Eigen2
Vent_Right_Eigen2_PC4	0.221586	0.023475	3.7016e-23	0.21678	0.023032	1.52803e-23	0.004806	PC4	Vent	Eigen2
Vent_Right_Eigen2_PC5	0.165242	0.0228	2.0373e-14	0.1666	0.022358	1.1657e-15	-0.001358	PC5	Vent	Eigen2
Vent_Right_Eigen2_PC6	0.368068	0.023424	1.3471e-68	0.348456	0.023072	7.58352e-63	0.019612	PC6	Vent	Eigen2
Vent_Right_Eigen2_PC7	0.269736	0.023092	2.68055e-36	0.270447	0.02319	3.25351e-36	-0.000711	PC7	Vent	Eigen2
Vent_Right_Eigen2_PC9	0.272427	0.022723	4.08884e-39	0.275201	0.022898	2.98453e-39	-0.002774	PC9	Vent	Eigen2
