## Supplementary material for "Genetic influences on the shape of brain ventricular and subcortical structures": supp_tables: TableS11_List_phenotypes.xlsx

### Sheet: List
Table S11: List of phenotypes tested in the phenome-wide association study.
Trait_ID	Group_ID
Alcohol_drinker_status_20117	alcohol_100051
Alcohol_intake_frequency_1558	alcohol_100051
Average_weekly_red_wine_intake_1568	alcohol_100051
Average_weekly_champagne_plus_white_wine_intake_1578	alcohol_100051
Average_weekly_beer_plus_cider_intake_1588	alcohol_100051
Average_weekly_spirits_intake_1598	alcohol_100051
Average_weekly_fortified_wine_intake_1608	alcohol_100051
Alcohol_usually_taken_with_meals_1618	alcohol_100051
Alcohol_intake_versus_10_years_previously_1628	alcohol_100051
Diastolic_blood_pressure_4079	blood_pressure_100011
Pulse_rate_102	blood_pressure_100011
Systolic_blood_pressure_4080	blood_pressure_100011
Cooked_vegetable_intake_1289	diet_100052
Salad_raw_vegetable_intake_1299	diet_100052
Dried_fruit_intake_1319	diet_100052
Oily_fish_intake_1329	diet_100052
Non.oily_fish_intake_1339	diet_100052
Processed_meat_intake_1349	diet_100052
Poultry_intake_1359	diet_100052
Beef_intake_1369	diet_100052
Lamb.mutton_intake_1379	diet_100052
Pork_intake_1389	diet_100052
Cheese_intake_1408	diet_100052
Bread_intake_1438	diet_100052
Cereal_intake_1458	diet_100052
Salt_added_to_food_1478	diet_100052
Tea_intake_1488	diet_100052
Coffee_intake_1498	diet_100052
Hot_drink_temperature_1518	diet_100052
Water_intake_1528	diet_100052
Major_dietary_changes_in_the_last_5_years_1538	diet_100052
Variation_in_diet_1548	diet_100052
Fresh_fruit_intake_1309	diet_100052
Felt_hated_as_a_child_20487	Traumatic_events_135
Physically_abused_as_a_child_20488	Traumatic_events_135
Felt_loved_as_a_child_20489	Traumatic_events_135
Sexually_molested_as_a_child_20490	Traumatic_events_135
Someone_to_take_to_doctor_when_needed_as_a_child_20491	Traumatic_events_135
Number_of_full_brothers_1873	Family_history_100034
Number_of_full_brothers_1883	Family_history_100034
Birth_weight_20022	Early_life_factors_100072
Birth_weight_known_120	Early_life_factors_100072
Place_of_birth_in_UK_east_co_ordinate_130	Early_life_factors_100072
Place_of_birth_in_UK_north_co_ordinate_129	Early_life_factors_100072
Breastfed_as_a_baby_1677	Early_life_factors_100033
Comparative_body_size_at_age_10_1687	Early_life_factors_100033
Comparative_height_size_at_age_10_1687	Early_life_factors_100033
Adopted_as_a_child_1767	Early_life_factors_100033
Part_of_a_multiple_birth_1777	Early_life_factors_100033
Maternal_smoking_around_birth_1787	Early_life_factors_100033
Number_of_full_sibling	Family_history_100034
Country_of_birth_1647	Early_life_factors_100033
Length_of_mobile_phone_use_1110	electronic_device_use_100053
Weekly_usage_of_mobile_phone_in_last_3_months_1120	electronic_device_use_100053
Hands.free_device.speakerphone_use_with_mobile_phone_in_last_3_month_1130	electronic_device_use_100053
Difference_in_mobile_phone_use_compared_to_two_years_previously_1140	electronic_device_use_100053
Usual_side_of_head_for_mobile_phone_use_1150	electronic_device_use_100053
Plays_computer_games_2237	electronic_device_use_100053
Natural_environment_percentage_buffer_1000m_24506	greenspace_and_coastal_proximity_151
Natural_environment_percentage_buffer_300m_24507	greenspace_and_coastal_proximity_151
Greenspace_percentage_buffer_1000m_24500	greenspace_and_coastal_proximity_151
Greenspace_percentage_buffer_300m_24503	greenspace_and_coastal_proximity_151
Domestic_garden_percentage_buffer_1000m_24501	greenspace_and_coastal_proximity_151
Domestic_garden_percentage_buffer_300m_24504	greenspace_and_coastal_proximity_151
Water_percentage_buffer_1000m_24502	greenspace_and_coastal_proximity_151
Water_percentage_buffer_300m_24505	greenspace_and_coastal_proximity_151
Distance_to_coast_24508	greenspace_and_coastal_proximity_151
Hand_grip_strength_left_46	hand_grip_strength_100019
Hand_grip_strength_right_47	hand_grip_strength_100019
Neuroticism_score_20127	mental_health_100060
Mood_swings_1920	mental_health_100060
Miserableness_1930	mental_health_100060
Irritability_1940	mental_health_100060
Sensitivity_1950	mental_health_100060
Fed_up_feelings_1960	mental_health_100060
Nervous_feelings_1970	mental_health_100060
Worrier_anxious_feelings_1980	mental_health_100060
Tense_1990	mental_health_100060
Worry_too_long_after_embarrassment_2000	mental_health_100060
Suffer_from_nerve_2010	mental_health_100060
Loneliness_2020	mental_health_100060
Guilty_feelings_2030	mental_health_100060
Risk_taking_2040	mental_health_100060
Frequency_of_depressed_mood_in_last_2_weeks_2050	mental_health_100060
Frequency_of_unenthusiasm_disinterest_in_last_2_weeks_2060	mental_health_100060
Frequency_of_tenseness_restlessness_in_last_2_weeks_2070	mental_health_100060
Frequency_of_tiredness_lethargy_in_last_2_weeks_2080	mental_health_100060
Seen_doctor_for_nerves_anxiety_tension_or_depression_2090	mental_health_100060
Seen_a_psychiatrist_for_nerves_anxiety_tension_or_depression_2100	mental_health_100060
Illness_injury_bereavement_stress_in_last_2_years_6145	mental_health_100060
Drive_faster_than_motorway_speed_limit_1100	physical_activity_100054
Duration_of_moderate_activity_894	physical_activity_100054
Duration_of_walks_874	physical_activity_100054
Number_of_days_per_week_of_moderate_physical_activity_10more_minutes_884	physical_activity_100054
Number_of_days_per_week_of_vigorous_physical_activity_10more_minutes_904	physical_activity_100054
Number_of_days_per_week_walked_10_more_minutes_864	physical_activity_100054
Time_spent_driving_1090	physical_activity_100054
Time_spent_using_computer_1080	physical_activity_100054
Time_spent_watching_TV_1070	physical_activity_100054
Types_of_physical_activity_in_last_4_weeks_6164	physical_activity_100054
Types_of_transport_used_excluding_work_6162	physical_activity_100054
Usual_walking_pace_924	physical_activity_100054
Close_to_major_road_24014	residential_air_pollution_114
Inverse_distance_to_the_nearest_major_road_24012	residential_air_pollution_114
Inverse_distance_to_the_nearest_roaad_24010	residential_air_pollution_114
Nitrogen_dioxides_air_pollution_2010_24003	residential_air_pollution_114
Nitrogen_oxides_air_pollution_2010_24004	residential_air_pollution_114
Particulate_matter_air_pollution_pm10_2010_24005	residential_air_pollution_114
Particulate_matter_air_pollution_pm2.5_absorbance_2010_24007	residential_air_pollution_114
Particulate_matter_air_pollution_pm2.5_2010_24006	residential_air_pollution_114
Particulate_matter_air_pollution_2.5_to_10um_2010_24008	residential_air_pollution_114
Sum_of_road_length_of_major_roads_within_100m_24015	residential_air_pollution_114
Total_traffic_load_on_major_roads_24013	residential_air_pollution_114
Traffic_intensity_on_the_nearest_major_road_24011	residential_air_pollution_114
Traffic_intensity_on_the_nearest_road_24009	residential_air_pollution_114
Average_16h_sound_level_of_noise_pollution_24023	residential_noise_pollution_115
Average_24h_sound_level_of_noise_pollution_24024	residential_noise_pollution_115
Average_daytime_sound_level_of_noise_pollution_24020	residential_noise_pollution_115
Average_evening_sound_level_of_noise_pollution_24021	residential_noise_pollution_115
Average_night_time_sound_level_of_noise_pollution_24022	residential_noise_pollution_115
Age_first_had_sexual_intercourse_2139	sexual_factors_100056
Lifetime_number_of_sexual_partners_2149	sexual_factors_100056
Ever_had_same.sex_intercourse_2159	sexual_factors_100056
Ever_smoked_20160	smoking_100058
Smoking_status_20116	smoking_100058
Current_tobacco_smoking_1239	smoking_100058
Smoking_or_smokers_in_household_1259	smoking_100058
Exposure_to_tobacco_smoke_at_home_1269	smoking_100058
Exposure_to_tobacco_smoke_outside_home_1279	smoking_100058
Frequency_of_friend_family_visits_1031	social_support_100061
Leisure_social_activities_6160	social_support_100061
Able_to_confide_2110	social_support_100061
Forced_vital_capacity_FVC_3062	spirometry_100020
Forced_expiratory_volume_in_1second_FEV1_3063	spirometry_100020
Peak_expiratory_flow_PEF_3064	spirometry_100020
Time_spend_outdoors_in_summer_1050	sun_exposure_100055
Time_spent_outdoors_in_winter_1060	sun_exposure_100055
Skin_colour_1717	sun_exposure_100055
Ease_of_ski_tanning_1727	sun_exposure_100055
Childhood_sunburn_occasions_1737	sun_exposure_100055
Hair_colour_1747	sun_exposure_100055
Use_of_sun_uv_protection_2267	sun_exposure_100055
Frequency_of_solarium.sunlamp_use_2277	sun_exposure_100055
Severe_depression(family_history)	Family_history_100034
Parkinson_disease(family_history)	Family_history_100034
Alzheimer_disease(family_history)	Family_history_100034
Diabetes(family_history)	Family_history_100034
High_blood_pressure(family_history)	Family_history_100034
Chronic_bronchitis(family_history)	Family_history_100034
Bowel_cancer(family_history)	Family_history_100034
Lung_cancer(family_history)	Family_history_100034
Stroke(family_history)	Family_history_100034
Heart_disease(family_history)	Family_history_100034
Breast_cancer(family_history)	Family_history_100034
Prostate_cancer(family_history)	Family_history_100034
Fluid_intelligence_score_20016	Cognitive_function_100026
Digits_remembered_4282	Cognitive_function_100026
Time_to_identify_matches_20023	Cognitive_function_100026
Prospective_memory_20018	Cognitive_function_100026
Incorrect_pair_matching_399	Cognitive_function_100026
Cholesterol_30690	Blood_biochemistry_17518
LDL_30780	Blood_biochemistry_17518
HDL_30760	Blood_biochemistry_17518
Triglycerides_30870	Blood_biochemistry_17518
ApolipoproteinA_30630	Blood_biochemistry_17518
ApolipoproteinB_30640	Blood_biochemistry_17518
C_reactive_protein_30710	Blood_biochemistry_17518
LipoproteinA_30790	Blood_biochemistry_17518
VitaminD_30890	Blood_biochemistry_17518
Rheumatoid_factor_30820	Blood_biochemistry_17518
Alkaline_phosphatase_30610	Blood_biochemistry_17518
Calcium_30680	Blood_biochemistry_17518
SHBG_30830	Blood_biochemistry_17518
Testosterone_30850	Blood_biochemistry_17518
Oestradiol_30800	Blood_biochemistry_17518
IGF1_30770	Blood_biochemistry_17518
HbA1c_30750	Blood_biochemistry_17518
Glucose_30740	Blood_biochemistry_17518
CystatinC_30720	Blood_biochemistry_17518
Creatinine_30700	Blood_biochemistry_17518
Total_protein_30860	Blood_biochemistry_17518
Urea_30670	Blood_biochemistry_17518
Phosphate_30810	Blood_biochemistry_17518
Urate_30880	Blood_biochemistry_17518
Creatinine_enzymatic_30510	Blood_biochemistry_17518
Sodium_in_urine_30530	Blood_biochemistry_17518
Microalbumin_in_urine_30500	Blood_biochemistry_17518
Potassium_in_urine_30520	Blood_biochemistry_17518
Albumin_30600	Blood_biochemistry_17518
Direct_bilirubin_30660	Blood_biochemistry_17518
Total_bilirubin_30840	Blood_biochemistry_17518
GGT_30730	Blood_biochemistry_17518
ALT_30620	Blood_biochemistry_17518
AST_30650	Blood_biochemistry_17518
Basal_metabolic_rate_23105	Body_composition_by_impedance_100009
Body_fat_percentage_23099	Body_composition_by_impedance_100009
Vascular_heart_problems_6150	Health_and_medical_history_100036
Blood_clot_problems_6152	Health_and_medical_history_100036
Diabetes_2443	Health_and_medical_history_100036
Headaches_3799	Health_and_medical_history_100036
Age_at_first_live_birth_2754	Female_specific_factors_100069
Age_at_menopause_3581	Female_specific_factors_100069
Age_menarche_2714	Female_specific_factors_100069
Handedness_1707	Early_life_factors_100033
Age_completed_education_845	Education_100063
Depression_sum_score	mental_health_100060
Neuroticism_sum_score	mental_health_100060
Anxiety_sum_score	mental_health_100060
Atrial_fibrillation(curated_disease_phenotype)	curated_disease_phenotypes
Bradyarrhythmia(curated_disease_phenotype)	curated_disease_phenotypes
Cardiac_surgery(curated_disease_phenotype)	curated_disease_phenotypes
Coronary_Artery_Disease(curated_disease_phenotype)	curated_disease_phenotypes
Peripheral_vascular_disease(curated_disease_phenotype)	curated_disease_phenotypes
Venous_thromboembolism(curated_disease_phenotype)	curated_disease_phenotypes
Heart_failure(curated_disease_phenotype)	curated_disease_phenotypes
Dilated_Cardiomyopathy(curated_disease_phenotype)	curated_disease_phenotypes
Hypertrophic_Cardiomyopathy(curated_disease_phenotype)	curated_disease_phenotypes
Stroke(curated_disease_phenotype)	curated_disease_phenotypes
Ischemic_stroke(curated_disease_phenotype)	curated_disease_phenotypes
Myocardial_infarction(curated_disease_phenotype)	curated_disease_phenotypes
Supraventricular_tachycardia(curated_disease_phenotype)	curated_disease_phenotypes
Depression(curated_disease_phenotype)	curated_disease_phenotypes
Diabetes_type_1(curated_disease_phenotype)	curated_disease_phenotypes
Diabetes_type_2(curated_disease_phenotype)	curated_disease_phenotypes
Hyperthyroidism(curated_disease_phenotype)	curated_disease_phenotypes
Hypothyroidism(curated_disease_phenotype)	curated_disease_phenotypes
Chronic_obstructive_pulmonary_disease(curated_disease_phenotype)	curated_disease_phenotypes
Epilepsy(curated_disease_phenotype)	curated_disease_phenotypes
Hypertension(curated_disease_phenotype)	curated_disease_phenotypes
Hypercholesterolemia(curated_disease_phenotype)	curated_disease_phenotypes
Aortic_valve_disease(curated_disease_phenotype)	curated_disease_phenotypes
Mitral_valve_disease(curated_disease_phenotype)	curated_disease_phenotypes
Allergic_rhinitis(curated_disease_phenotype)	curated_disease_phenotypes
Asthma(curated_disease_phenotype)	curated_disease_phenotypes
Anxiety(curated_disease_phenotype)	curated_disease_phenotypes
Back_pain(curated_disease_phenotype)	curated_disease_phenotypes
Bipolar_disorder(curated_disease_phenotype)	curated_disease_phenotypes
Bladder_cancer(curated_disease_phenotype)	curated_disease_phenotypes
Cataract(curated_disease_phenotype)	curated_disease_phenotypes
Cholelithiasis(curated_disease_phenotype)	curated_disease_phenotypes
Chronic_kidney_disease(curated_disease_phenotype)	curated_disease_phenotypes
Colorectal_cancer(curated_disease_phenotype)	curated_disease_phenotypes
Dermatitis(curated_disease_phenotype)	curated_disease_phenotypes
Diverticular_disease(curated_disease_phenotype)	curated_disease_phenotypes
Gastroesophageal_reflux_disease(curated_disease_phenotype)	curated_disease_phenotypes
Glaucoma(curated_disease_phenotype)	curated_disease_phenotypes
Gout(curated_disease_phenotype)	curated_disease_phenotypes
Inflammatory_bowel_disease(curated_disease_phenotype)	curated_disease_phenotypes
Irritable_bowel_syndrome(curated_disease_phenotype)	curated_disease_phenotypes
Lung_cancer(curated_disease_phenotype)	curated_disease_phenotypes
Migraine(curated_disease_phenotype)	curated_disease_phenotypes
Multiple_sclerosis(curated_disease_phenotype)	curated_disease_phenotypes
Osteoarthritis(curated_disease_phenotype)	curated_disease_phenotypes
Osteoporosis(curated_disease_phenotype)	curated_disease_phenotypes
Pancreatitis(curated_disease_phenotype)	curated_disease_phenotypes
Parkinson_disease(curated_disease_phenotype)	curated_disease_phenotypes
Pneumonia(curated_disease_phenotype)	curated_disease_phenotypes
Psoriasis(curated_disease_phenotype)	curated_disease_phenotypes
Rheumatoid_arthritis(curated_disease_phenotype)	curated_disease_phenotypes
Sciatica(curated_disease_phenotype)	curated_disease_phenotypes
Skin_cancer(curated_disease_phenotype)	curated_disease_phenotypes
Sleep_apnea(curated_disease_phenotype)	curated_disease_phenotypes
Prostate_cancer(curated_disease_phenotype)	curated_disease_phenotypes
Breast_cancer(curated_disease_phenotype)	curated_disease_phenotypes
Cervical_cancer(curated_disease_phenotype)	curated_disease_phenotypes
Sleep_duration_1160	sleep_100057
Getting_up_1170	sleep_100057
Chronotype_1180	sleep_100057
Nap_during_day_1190	sleep_100057
Insomnia_1200	sleep_100057
Snoring_1210	sleep_100057
Narcolepsy_1220	sleep_100057
Manager_version1	Manager
Manager_version2	Manager
Manager_version3	Manager
Manager_version4	Manager
