## Supplementary material for "Genetic influences on the shape of brain ventricular and subcortical structures": supp_tables: TableS13_MR_Data_Description.xlsx

### Sheet: FinnGen
Table S13: FinnGen Data Description. See https://www.finngen.fi/en/access_results for more information.
Category	Clinical endpoints	Number of diseases
Alcohol related diseases	Alcoholic gastritis,etc	4
Interstitial lung disease endpoints	Interstitial lung disease,etc	5
Mental and behavioural disorders	Dementia, etc	27
Diseases marked as autimmune origin	Autoimmune diseases,etc	3
Miscellaneous, not yet classified endpoints	Smoking,etc	2
COPD and related endpoints	Cardiac arrhytmias	5
Rheuma endpoints	Spondylopathies, etc	11
Diseases of the circulatory system	heart failure, etc	59
Cardiometabolic endpoints	Pulmonary heart disease,etc	9
Diseases of the nervous system	Alzheimer's disease, etc	19
Diseases of the eye and adnexa	Allergic conjunctivitis, etc	38
Diseases of the ear and mastoid process	Impacted cerumen,etc	14
Drug purchase endpoints	Glucosamine medication, etc	7
Diseases of the genitourinary system	Amenorrhoea, etc	33
Comorbidities of Gastrointestinal endpoints	Thyroiditis, etc	3
Operation endpoints	Artificial joint re-operation,etc	1
Injury, poisoning and certain other consequences of external causes	Burns and corrosions,etc	35

### Sheet: PGC
Table S13: Psychiatric Genomics Consortium (PGC) Data Description. See https://pgc.unc.edu/ for more information.
Disease	PubMedID	Citation	Ncase / Ncontrol
Attention-deficit/hyperactivity disorder (ADHD)	30478444	Demontis 2019	20,183 / 35,191
Anxiety Disorder	31712720	Forstner 2021	2,408 / 228,470
Autism Spectrum Disorder	30804558	Grove 2019	18,381 / 27,969
Bipolar disorder	34002096	Mullins 2021	41,917 / 371,549
Bipolar disorder	31043756	Stahl 2019	9,412 / 31,358
cross disorder	31835028	Cross-Disorder Group of the Psychiatric Genomics Consortium 2019	232,964 / 494,162
Eating disorder	31308545	Watson 2019	16,992 / 55,525
Major Depressive Disorder	29700475	Wray 2018	135,458 / 344,901
Post Traumatic Stress Disorder (PTSD)	31594949	Nievergelt 2019	12,823 / 35,648
Schizophrenia	25056061	Schizophrenia Working Group of the Psychiatric Genomics Consortium 2014	34,241 / 45,604
Schizophrenia	29483656	Pardinas 2018	11,260 /24,542
substance use disorders	33096046	Johnson 2020	14,080 / 343,726
Tourette syndrome	30818990	Yu 2019	4,819 / 9,488
