## Supplementary material for "Genetic influences on the shape of brain ventricular and subcortical structures": supp_tables: TableS14_MR_Results.xlsx

### Sheet: Shape-disease
Table S14: Results of Mendelian randomization from brain shape features to clinical endpoints.
exp.category	id.exposure	out.category	id.outcome	method	nsnp	b	se	pval	snps	MR-Egger intercept P-value
shape	Vent_Left_Dete_PC6	Diseases of the eye and adnexa	Diabetic retinopathy	Inverse variance weighted (fixed effects)	12	-0.646066	0.106859	1.48513e-09	rs10937450,rs12146713,rs12200858,rs17206350,rs1868821,rs34604706,rs4978982,rs529889896,rs62348895,rs6563121,rs6592568,rs76341705	0.28636
shape	Vent_Left_Dete_PC6	Diseases of the eye and adnexa	Diabetic retinopathy	DIVW	12	-0.660129	0.112999	2.58049e-09	rs10937450,rs12146713,rs12200858,rs17206350,rs1868821,rs34604706,rs4978982,rs529889896,rs62348895,rs6563121,rs6592568,rs76341705	0.28636
shape	Vent_Left_Eigen1_PC5	COPD and related endpoints	COPD, hospital admissions	Inverse variance weighted (fixed effects)	12	-0.407715	0.0713293	1.09084e-08	rs12146713,rs13078126,rs1356463,rs1465960,rs152285,rs2013430,rs2279829,rs3130364,rs3742654,rs4240499,rs4747498,rs77496416	0.365723
shape	Vent_Left_Eigen1_PC5	COPD and related endpoints	COPD, hospital admissions	DIVW	12	-0.415774	0.0747443	1.32881e-08	rs12146713,rs13078126,rs1356463,rs1465960,rs152285,rs2013430,rs2279829,rs3130364,rs3742654,rs4240499,rs4747498,rs77496416	0.365723
shape	Vent_Left_Eigen1_PC5	Diseases marked as autimmune origin	Autoimmune diseases	Inverse variance weighted (fixed effects)	12	-0.17676	0.0320138	3.36358e-08	rs12146713,rs13078126,rs1356463,rs1465960,rs152285,rs2013430,rs2279829,rs3130364,rs3742654,rs4240499,rs4747498,rs77496416	0.359739
shape	Vent_Left_Eigen1_PC5	Diseases marked as autimmune origin	Autoimmune diseases	DIVW	12	-0.18024	0.033479	3.64879e-08	rs12146713,rs13078126,rs1356463,rs1465960,rs152285,rs2013430,rs2279829,rs3130364,rs3742654,rs4240499,rs4747498,rs77496416	0.359739
shape	Vent_Left_Eigen1_PC5	Diseases marked as autimmune origin	Autoimmune diseases excluding thyroid diseases	Inverse variance weighted (fixed effects)	12	-0.17676	0.0320138	3.36358e-08	rs12146713,rs13078126,rs1356463,rs1465960,rs152285,rs2013430,rs2279829,rs3130364,rs3742654,rs4240499,rs4747498,rs77496416	0.359739
shape	Vent_Left_Eigen1_PC5	Diseases marked as autimmune origin	Autoimmune diseases excluding thyroid diseases	DIVW	12	-0.18024	0.033479	3.64879e-08	rs12146713,rs13078126,rs1356463,rs1465960,rs152285,rs2013430,rs2279829,rs3130364,rs3742654,rs4240499,rs4747498,rs77496416	0.359739
shape	Vent_Left_Eigen1_PC5	Diseases marked as autimmune origin	Autoimmune diseases excluding thyroid diseases, strict definition	Inverse variance weighted (fixed effects)	12	-0.17676	0.0320138	3.36358e-08	rs12146713,rs13078126,rs1356463,rs1465960,rs152285,rs2013430,rs2279829,rs3130364,rs3742654,rs4240499,rs4747498,rs77496416	0.359739
shape	Vent_Left_Eigen1_PC5	Diseases marked as autimmune origin	Autoimmune diseases excluding thyroid diseases, strict definition	DIVW	12	-0.18024	0.033479	3.64879e-08	rs12146713,rs13078126,rs1356463,rs1465960,rs152285,rs2013430,rs2279829,rs3130364,rs3742654,rs4240499,rs4747498,rs77496416	0.359739
shape	Vent_Left_Eigen1_PC5	Rheuma endpoints	Other systemic involvement of connective tissue (FG)	Inverse variance weighted (fixed effects)	12	-0.521388	0.0942265	3.14169e-08	rs12146713,rs13078126,rs1356463,rs1465960,rs152285,rs2013430,rs2279829,rs3130364,rs3742654,rs4240499,rs4747498,rs77496416	0.600128
shape	Vent_Left_Eigen1_PC5	Rheuma endpoints	Other systemic involvement of connective tissue (FG)	DIVW	12	-0.531606	0.0985311	3.42017e-08	rs12146713,rs13078126,rs1356463,rs1465960,rs152285,rs2013430,rs2279829,rs3130364,rs3742654,rs4240499,rs4747498,rs77496416	0.600128
shape	Vent_Left_Eigen2_PC1	Diseases of the nervous system	Alzheimer disease, including avohilmo	Inverse variance weighted	17	-0.532085	0.0957359	2.73137e-08	rs12146713,rs12251016,rs143383,rs2068888,rs34077344,rs35122942,rs3795503,rs4556147,rs4741887,rs4821712,rs4843555,rs4958244,rs62334335,rs66871578,rs72780760,rs77213631,rs798508	0.988837
shape	Vent_Left_Eigen2_PC1	Diseases of the nervous system	Alzheimer disease, including avohilmo	Inverse variance weighted (fixed effects)	17	-0.532085	0.0905387	4.18084e-09	rs12146713,rs12251016,rs143383,rs2068888,rs34077344,rs35122942,rs3795503,rs4556147,rs4741887,rs4821712,rs4843555,rs4958244,rs62334335,rs66871578,rs72780760,rs77213631,rs798508	0.988837
shape	Vent_Left_Eigen2_PC1	Diseases of the nervous system	Alzheimer disease, including avohilmo	Inverse variance weighted (multiplicative random effects)	17	-0.532085	0.0957359	2.73137e-08	rs12146713,rs12251016,rs143383,rs2068888,rs34077344,rs35122942,rs3795503,rs4556147,rs4741887,rs4821712,rs4843555,rs4958244,rs62334335,rs66871578,rs72780760,rs77213631,rs798508	0.988837
shape	Vent_Left_Eigen2_PC1	Diseases of the nervous system	Alzheimer disease, including avohilmo	DIVW	17	-0.542398	0.0942878	4.39465e-09	rs12146713,rs12251016,rs143383,rs2068888,rs34077344,rs35122942,rs3795503,rs4556147,rs4741887,rs4821712,rs4843555,rs4958244,rs62334335,rs66871578,rs72780760,rs77213631,rs798508	0.988837
shape	Vent_Left_Eigen2_PC1	Diseases of the nervous system	Alzheimer disease, including avohilmo	mr_raps	17	-0.536794	0.0964908	2.64932e-08	rs12146713,rs12251016,rs143383,rs2068888,rs34077344,rs35122942,rs3795503,rs4556147,rs4741887,rs4821712,rs4843555,rs4958244,rs62334335,rs66871578,rs72780760,rs77213631,rs798508	0.988837
shape	Vent_Left_Eigen2_PC1	Diseases of the nervous system	Alzheimer‚Äôs disease, wide definition	Inverse variance weighted (fixed effects)	17	-0.474363	0.0837664	1.48815e-08	rs12146713,rs12251016,rs143383,rs2068888,rs34077344,rs35122942,rs3795503,rs4556147,rs4741887,rs4821712,rs4843555,rs4958244,rs62334335,rs66871578,rs72780760,rs77213631,rs798508	0.940227
shape	Vent_Left_Eigen2_PC1	Diseases of the nervous system	Alzheimer‚Äôs disease, wide definition	DIVW	17	-0.483554	0.0871041	1.41655e-08	rs12146713,rs12251016,rs143383,rs2068888,rs34077344,rs35122942,rs3795503,rs4556147,rs4741887,rs4821712,rs4843555,rs4958244,rs62334335,rs66871578,rs72780760,rs77213631,rs798508	0.940227
shape	Vent_Left_Eigen2_PC1	Diseases of the nervous system	Alzheimer‚Äôs disease, wide definition	mr_raps	17	-0.518221	0.0894673	6.9429e-09	rs12146713,rs12251016,rs143383,rs2068888,rs34077344,rs35122942,rs3795503,rs4556147,rs4741887,rs4821712,rs4843555,rs4958244,rs62334335,rs66871578,rs72780760,rs77213631,rs798508	0.940227
shape	Vent_Left_RD_PC1	Mental and behavioural disorders	Dementia	Inverse variance weighted	13	0.474925	0.0826076	8.96856e-09	rs12146713,rs1243179,rs13054052,rs143383,rs2068888,rs34077344,rs3795503,rs4556147,rs4843555,rs62334335,rs66871578,rs798508,rs978751	0.436128
shape	Vent_Left_RD_PC1	Mental and behavioural disorders	Dementia	Inverse variance weighted (fixed effects)	13	0.474925	0.0826076	8.96856e-09	rs12146713,rs1243179,rs13054052,rs143383,rs2068888,rs34077344,rs3795503,rs4556147,rs4843555,rs62334335,rs66871578,rs798508,rs978751	0.436128
shape	Vent_Left_RD_PC1	Mental and behavioural disorders	Dementia	Inverse variance weighted (multiplicative random effects)	13	0.474925	0.0699061	1.09256e-11	rs12146713,rs1243179,rs13054052,rs143383,rs2068888,rs34077344,rs3795503,rs4556147,rs4843555,rs62334335,rs66871578,rs798508,rs978751	0.436128
shape	Vent_Left_RD_PC1	Mental and behavioural disorders	Dementia	DIVW	13	0.483631	0.0862175	1.01499e-08	rs12146713,rs1243179,rs13054052,rs143383,rs2068888,rs34077344,rs3795503,rs4556147,rs4843555,rs62334335,rs66871578,rs798508,rs978751	0.436128
shape	Vent_Left_RD_PC1	Mental and behavioural disorders	Dementia	GRAPPLE	13	0.488194	0.0879717	2.86579e-08	rs12146713,rs1243179,rs13054052,rs143383,rs2068888,rs34077344,rs3795503,rs4556147,rs4843555,rs62334335,rs66871578,rs798508,rs978751	0.436128
shape	Vent_Left_RD_PC1	Mental and behavioural disorders	Dementia	mr_raps	13	0.4873	0.0885844	3.77712e-08	rs12146713,rs1243179,rs13054052,rs143383,rs2068888,rs34077344,rs3795503,rs4556147,rs4843555,rs62334335,rs66871578,rs798508,rs978751	0.436128
shape	Vent_Left_RD_PC1	Diseases of the nervous system	Alzheimer disease, including avohilmo	Inverse variance weighted (fixed effects)	13	0.591141	0.0985225	1.97243e-09	rs12146713,rs1243179,rs13054052,rs143383,rs2068888,rs34077344,rs3795503,rs4556147,rs4843555,rs62334335,rs66871578,rs798508,rs978751	0.460584
shape	Vent_Left_RD_PC1	Diseases of the nervous system	Alzheimer disease, including avohilmo	DIVW	13	0.601987	0.103055	2.58757e-09	rs12146713,rs1243179,rs13054052,rs143383,rs2068888,rs34077344,rs3795503,rs4556147,rs4843555,rs62334335,rs66871578,rs798508,rs978751	0.460584
shape	Vent_Left_RD_PC1	Diseases of the nervous system	Alzheimer disease, including avohilmo	mr_raps	13	0.605317	0.105447	9.43925e-09	rs12146713,rs1243179,rs13054052,rs143383,rs2068888,rs34077344,rs3795503,rs4556147,rs4843555,rs62334335,rs66871578,rs798508,rs978751	0.460584
shape	Vent_Left_RD_PC1	Diseases of the nervous system	Alzheimer‚Äôs disease, wide definition	Inverse variance weighted	13	0.558045	0.0924037	1.54877e-09	rs12146713,rs1243179,rs13054052,rs143383,rs2068888,rs34077344,rs3795503,rs4556147,rs4843555,rs62334335,rs66871578,rs798508,rs978751	0.310644
shape	Vent_Left_RD_PC1	Diseases of the nervous system	Alzheimer‚Äôs disease, wide definition	Inverse variance weighted (fixed effects)	13	0.558045	0.0911584	9.25802e-10	rs12146713,rs1243179,rs13054052,rs143383,rs2068888,rs34077344,rs3795503,rs4556147,rs4843555,rs62334335,rs66871578,rs798508,rs978751	0.310644
shape	Vent_Left_RD_PC1	Diseases of the nervous system	Alzheimer‚Äôs disease, wide definition	Inverse variance weighted (multiplicative random effects)	13	0.558045	0.0924037	1.54877e-09	rs12146713,rs1243179,rs13054052,rs143383,rs2068888,rs34077344,rs3795503,rs4556147,rs4843555,rs62334335,rs66871578,rs798508,rs978751	0.310644
shape	Vent_Left_RD_PC1	Diseases of the nervous system	Alzheimer‚Äôs disease, wide definition	DIVW	13	0.568279	0.0954533	1.31251e-09	rs12146713,rs1243179,rs13054052,rs143383,rs2068888,rs34077344,rs3795503,rs4556147,rs4843555,rs62334335,rs66871578,rs798508,rs978751	0.310644
shape	Vent_Left_RD_PC1	Diseases of the nervous system	Alzheimer‚Äôs disease, wide definition	GRAPPLE	13	0.58124	0.0980748	3.09471e-09	rs12146713,rs1243179,rs13054052,rs143383,rs2068888,rs34077344,rs3795503,rs4556147,rs4843555,rs62334335,rs66871578,rs798508,rs978751	0.310644
shape	Vent_Left_RD_PC1	Diseases of the nervous system	Alzheimer‚Äôs disease, wide definition	mr_raps	13	0.58579	0.0979278	2.20612e-09	rs12146713,rs1243179,rs13054052,rs143383,rs2068888,rs34077344,rs3795503,rs4556147,rs4843555,rs62334335,rs66871578,rs798508,rs978751	0.310644
shape	Vent_Left_RD_PC1	Diseases of the nervous system	Alzheimer‚Äôs disease, wide definition (more control exclusions)	Inverse variance weighted	13	0.567027	0.0996862	1.28449e-08	rs12146713,rs1243179,rs13054052,rs143383,rs2068888,rs34077344,rs3795503,rs4556147,rs4843555,rs62334335,rs66871578,rs798508,rs978751	0.232662
shape	Vent_Left_RD_PC1	Diseases of the nervous system	Alzheimer‚Äôs disease, wide definition (more control exclusions)	Inverse variance weighted (fixed effects)	13	0.567027	0.0996862	1.28449e-08	rs12146713,rs1243179,rs13054052,rs143383,rs2068888,rs34077344,rs3795503,rs4556147,rs4843555,rs62334335,rs66871578,rs798508,rs978751	0.232662
shape	Vent_Left_RD_PC1	Diseases of the nervous system	Alzheimer‚Äôs disease, wide definition (more control exclusions)	Inverse variance weighted (multiplicative random effects)	13	0.567027	0.0982144	7.77075e-09	rs12146713,rs1243179,rs13054052,rs143383,rs2068888,rs34077344,rs3795503,rs4556147,rs4843555,rs62334335,rs66871578,rs798508,rs978751	0.232662
shape	Vent_Left_RD_PC1	Diseases of the nervous system	Alzheimer‚Äôs disease, wide definition (more control exclusions)	DIVW	13	0.577426	0.10399	1.40617e-08	rs12146713,rs1243179,rs13054052,rs143383,rs2068888,rs34077344,rs3795503,rs4556147,rs4843555,rs62334335,rs66871578,rs798508,rs978751	0.232662
shape	Vent_Left_RD_PC3	Diseases marked as autimmune origin	Autoimmune diseases	Inverse variance weighted (fixed effects)	9	0.245389	0.0349284	2.13316e-12	rs10937450,rs12146713,rs2279829,rs3132685,rs3741212,rs4239089,rs4747498,rs529889896,rs741223	0.743111
shape	Vent_Left_RD_PC3	Diseases marked as autimmune origin	Autoimmune diseases	DIVW	9	0.249579	0.0372595	1.0536e-11	rs10937450,rs12146713,rs2279829,rs3132685,rs3741212,rs4239089,rs4747498,rs529889896,rs741223	0.743111
shape	Vent_Left_RD_PC3	Diseases marked as autimmune origin	Autoimmune diseases excluding thyroid diseases	Inverse variance weighted (fixed effects)	9	0.245389	0.0349284	2.13316e-12	rs10937450,rs12146713,rs2279829,rs3132685,rs3741212,rs4239089,rs4747498,rs529889896,rs741223	0.743111
shape	Vent_Left_RD_PC3	Diseases marked as autimmune origin	Autoimmune diseases excluding thyroid diseases	DIVW	9	0.249579	0.0372595	1.0536e-11	rs10937450,rs12146713,rs2279829,rs3132685,rs3741212,rs4239089,rs4747498,rs529889896,rs741223	0.743111
shape	Vent_Left_RD_PC3	Diseases marked as autimmune origin	Autoimmune diseases excluding thyroid diseases, strict definition	Inverse variance weighted (fixed effects)	9	0.245389	0.0349284	2.13316e-12	rs10937450,rs12146713,rs2279829,rs3132685,rs3741212,rs4239089,rs4747498,rs529889896,rs741223	0.743111
shape	Vent_Left_RD_PC3	Diseases marked as autimmune origin	Autoimmune diseases excluding thyroid diseases, strict definition	DIVW	9	0.249579	0.0372595	1.0536e-11	rs10937450,rs12146713,rs2279829,rs3132685,rs3741212,rs4239089,rs4747498,rs529889896,rs741223	0.743111
shape	Vent_Left_mTBM2_PC2	Diseases of the nervous system	Migraine with aura	Inverse variance weighted (multiplicative random effects)	6	-0.255527	0.0341758	7.61415e-14	rs12414777,rs2390118,rs3852206,rs61784835,rs61986158,rs79487293	0.912491
shape	Vent_Left_mTBM3_PC6	Rheuma endpoints	Other/unspecified seropositiverheumatoid arthritis	Inverse variance weighted (fixed effects)	10	-0.711395	0.104675	1.07399e-11	rs34604706,rs3742654,rs533076,rs571187121,rs6563121,rs6592568,rs7598522,rs76341705,rs7914847,rs9268671	0.670656
shape	Vent_Left_mTBM3_PC6	Rheuma endpoints	Other/unspecified seropositiverheumatoid arthritis	DIVW	10	-0.728929	0.113514	6.74734e-11	rs34604706,rs3742654,rs533076,rs571187121,rs6563121,rs6592568,rs7598522,rs76341705,rs7914847,rs9268671	0.670656
shape	Vent_Left_mTBM3_PC6	Rheuma endpoints	Seropositive rheumatoid arthritis	Inverse variance weighted (fixed effects)	10	-0.712602	0.105098	1.19876e-11	rs34604706,rs3742654,rs533076,rs571187121,rs6563121,rs6592568,rs7598522,rs76341705,rs7914847,rs9268671	0.672726
shape	Vent_Left_mTBM3_PC6	Rheuma endpoints	Seropositive rheumatoid arthritis	DIVW	10	-0.730162	0.113943	7.36506e-11	rs34604706,rs3742654,rs533076,rs571187121,rs6563121,rs6592568,rs7598522,rs76341705,rs7914847,rs9268671	0.672726
shape	Vent_Left_mTBM3_PC6	Rheuma endpoints	Seropositive rheumatoid arthritis, wide	Inverse variance weighted (fixed effects)	10	-0.710277	0.104114	8.97257e-12	rs34604706,rs3742654,rs533076,rs571187121,rs6563121,rs6592568,rs7598522,rs76341705,rs7914847,rs9268671	0.673646
shape	Vent_Left_mTBM3_PC6	Rheuma endpoints	Seropositive rheumatoid arthritis, wide	DIVW	10	-0.727784	0.112952	5.84542e-11	rs34604706,rs3742654,rs533076,rs571187121,rs6563121,rs6592568,rs7598522,rs76341705,rs7914847,rs9268671	0.673646
shape	Vent_Right_mTBM1_PC6	Diseases of the eye and adnexa	Glaucoma suspect	Inverse variance weighted (multiplicative random effects)	8	-0.445913	0.0683982	7.06045e-11	rs11021221,rs12146713,rs2279829,rs2694493,rs3742654,rs4508127,rs62348872,rs7924768	0.569217
shape	Vent_Right_mTBM2_PC1	Diseases of the nervous system	Alzheimer‚Äôs disease, wide definition	mr_raps	15	0.513561	0.0898451	1.09015e-08	rs12146713,rs12251016,rs12727448,rs3795503,rs4396807,rs4439488,rs4556147,rs4843555,rs574760,rs62334335,rs6496733,rs66481164,rs72780760,rs73569791,rs798508	0.170093
shape	Vent_Right_mTBM3_Mean	Diseases of the eye and adnexa	Diabetic retinopathy	Inverse variance weighted (multiplicative random effects)	10	0.409776	0.0716548	1.07313e-08	rs11625512,rs12370774,rs145613656,rs34077344,rs35122942,rs4725038,rs56068001,rs62334301,rs72780760,rs798498	0.731253
subfield	Sub_CA1_Left_Dete_Mean	Diseases of the nervous system	Carpal tunnel syndrome	Inverse variance weighted (multiplicative random effects)	7	0.256792	0.0451211	1.26172e-08	rs116853582,rs12727448,rs2844464,rs6050477,rs61921502,rs906310,rs9832400	0.794694
subfield	Sub_CA1_Left_Dete_Mean	Diseases of the eye and adnexa	Diabetic retinopathy	Inverse variance weighted (fixed effects)	7	0.966653	0.153676	3.17074e-10	rs116853582,rs12727448,rs2844464,rs6050477,rs61921502,rs906310,rs9832400	0.699219
subfield	Sub_CA1_Left_Dete_Mean	Diseases of the eye and adnexa	Diabetic retinopathy	DIVW	7	0.992313	0.169939	2.62188e-09	rs116853582,rs12727448,rs2844464,rs6050477,rs61921502,rs906310,rs9832400	0.699219
subfield	Sub_CA1_Left_Eigen1_Mean	Diseases of the nervous system	Carpal tunnel syndrome	Inverse variance weighted (multiplicative random effects)	7	0.249451	0.0435306	1.00152e-08	rs116853582,rs12727448,rs2844464,rs6050477,rs61921502,rs906310,rs9832400	0.755901
subfield	Sub_CA1_Left_Eigen1_Mean	Diseases of the eye and adnexa	Diabetic retinopathy	Inverse variance weighted (fixed effects)	7	0.940902	0.14912	2.79578e-10	rs116853582,rs12727448,rs2844464,rs6050477,rs61921502,rs906310,rs9832400	0.78226
subfield	Sub_CA1_Left_Eigen1_Mean	Diseases of the eye and adnexa	Diabetic retinopathy	DIVW	7	0.964322	0.163855	1.98762e-09	rs116853582,rs12727448,rs2844464,rs6050477,rs61921502,rs906310,rs9832400	0.78226
subfield	Sub_CA1_Left_Eigen2_Mean	Mental and behavioural disorders	Specific personality disorders	Inverse variance weighted (multiplicative random effects)	8	0.375136	0.0653475	9.43253e-09	rs116853582,rs12727448,rs17383629,rs2242656,rs61921502,rs7264176,rs906310,rs9832400	0.893351
subfield	Sub_CA1_Left_Eigen2_Mean	Diseases of the nervous system	Carpal tunnel syndrome	Inverse variance weighted (multiplicative random effects)	8	0.262498	0.0439202	2.27685e-09	rs116853582,rs12727448,rs17383629,rs2242656,rs61921502,rs7264176,rs906310,rs9832400	0.859599
subfield	Sub_CA1_Left_mTBM1_Mean	Diseases of the nervous system	Carpal tunnel syndrome	Inverse variance weighted (multiplicative random effects)	7	0.256834	0.0441954	6.19764e-09	rs116853582,rs12727448,rs2844464,rs6050477,rs61921502,rs906310,rs9832400	0.857252
subfield	Sub_CA1_Left_mTBM1_Mean	Diseases of the eye and adnexa	Diabetic retinopathy	Inverse variance weighted (fixed effects)	7	0.931897	0.153136	1.16182e-09	rs116853582,rs12727448,rs2844464,rs6050477,rs61921502,rs906310,rs9832400	0.816336
subfield	Sub_CA1_Left_mTBM1_Mean	Diseases of the eye and adnexa	Diabetic retinopathy	DIVW	7	0.956116	0.168257	6.63824e-09	rs116853582,rs12727448,rs2844464,rs6050477,rs61921502,rs906310,rs9832400	0.816336
subfield	Sub_CA1_Left_mTBM3_Mean	Diseases marked as autimmune origin	Autoimmune diseases	Inverse variance weighted (fixed effects)	7	0.271709	0.0467164	6.02237e-09	rs116853582,rs2532345,rs2844464,rs6050477,rs61921502,rs906310,rs9832400	0.996662
subfield	Sub_CA1_Left_mTBM3_Mean	Diseases marked as autimmune origin	Autoimmune diseases	DIVW	7	0.279067	0.0512147	2.53332e-08	rs116853582,rs2532345,rs2844464,rs6050477,rs61921502,rs906310,rs9832400	0.996662
subfield	Sub_CA1_Left_mTBM3_Mean	Diseases marked as autimmune origin	Autoimmune diseases excluding thyroid diseases	Inverse variance weighted (fixed effects)	7	0.271709	0.0467164	6.02237e-09	rs116853582,rs2532345,rs2844464,rs6050477,rs61921502,rs906310,rs9832400	0.996662
subfield	Sub_CA1_Left_mTBM3_Mean	Diseases marked as autimmune origin	Autoimmune diseases excluding thyroid diseases	DIVW	7	0.279067	0.0512147	2.53332e-08	rs116853582,rs2532345,rs2844464,rs6050477,rs61921502,rs906310,rs9832400	0.996662
subfield	Sub_CA1_Left_mTBM3_Mean	Diseases marked as autimmune origin	Autoimmune diseases excluding thyroid diseases, strict definition	Inverse variance weighted (fixed effects)	7	0.271709	0.0467164	6.02237e-09	rs116853582,rs2532345,rs2844464,rs6050477,rs61921502,rs906310,rs9832400	0.996662
subfield	Sub_CA1_Left_mTBM3_Mean	Diseases marked as autimmune origin	Autoimmune diseases excluding thyroid diseases, strict definition	DIVW	7	0.279067	0.0512147	2.53332e-08	rs116853582,rs2532345,rs2844464,rs6050477,rs61921502,rs906310,rs9832400	0.996662
subfield	Sub_CA1_Left_mTBM3_Mean	Diseases of the eye and adnexa	Diabetic retinopathy	Inverse variance weighted (fixed effects)	7	1.08927	0.152828	1.02251e-12	rs116853582,rs2532345,rs2844464,rs6050477,rs61921502,rs906310,rs9832400	0.865365
subfield	Sub_CA1_Left_mTBM3_Mean	Diseases of the eye and adnexa	Diabetic retinopathy	DIVW	7	1.11874	0.172698	4.64744e-11	rs116853582,rs2532345,rs2844464,rs6050477,rs61921502,rs906310,rs9832400	0.865365
shape	Hipp_Right_mTBM3_Mean	Neuropsychiatric disorders(PGC)	Schizophrenia(Corvin 2014)	Inverse variance weighted (fixed effects)	6	0.557026	0.0864618	1.17552e-10	rs11068224,rs185181456,rs2419900,rs6432708,rs7004362,rs9266250	0.267816
shape	Hipp_Right_mTBM3_Mean	Neuropsychiatric disorders(PGC)	Schizophrenia(Corvin 2014)	DIVW	6	0.572536	0.0974841	2.13834e-09	rs11068224,rs185181456,rs2419900,rs6432708,rs7004362,rs9266250	0.267816
shape	Hipp_Right_mTBM3_Mean	Neuropsychiatric disorders(PGC)	Schizophrenia(Pardinas 2018)	Inverse variance weighted (fixed effects)	6	0.674389	0.0956939	1.82351e-12	rs11068224,rs185181456,rs2419900,rs6432708,rs7004362,rs9266250	0.0561454
shape	Hipp_Right_mTBM3_Mean	Neuropsychiatric disorders(PGC)	Schizophrenia(Pardinas 2018)	DIVW	6	0.693063	0.109659	1.30656e-10	rs11068224,rs185181456,rs2419900,rs6432708,rs7004362,rs9266250	0.0561454
shape	Hipp_Right_mTBM3_Mean	Neuropsychiatric disorders(PGC)	Schizophrenia(Pardinas 2018)	mr_raps	6	0.769767	0.113161	1.02887e-11	rs11068224,rs185181456,rs2419900,rs6432708,rs7004362,rs9266250	0.0561454
shape	Puta_Left_Eigen1_Mean	Neuropsychiatric disorders(PGC)	Schizophrenia(Corvin 2014)	Inverse variance weighted (fixed effects)	11	0.348677	0.0569956	9.49869e-10	rs11111090,rs1118897,rs11216436,rs11233664,rs17421410,rs2845867,rs3098947,rs34024724,rs35225200,rs4588930,rs77052260	0.432662
shape	Puta_Left_Eigen1_Mean	Neuropsychiatric disorders(PGC)	Schizophrenia(Corvin 2014)	DIVW	11	0.357119	0.0608443	2.18702e-09	rs11111090,rs1118897,rs11216436,rs11233664,rs17421410,rs2845867,rs3098947,rs34024724,rs35225200,rs4588930,rs77052260	0.432662
shape	Puta_Left_Eigen1_Mean	Neuropsychiatric disorders(PGC)	Schizophrenia(Corvin 2014)	mr_raps	11	0.363432	0.0584581	5.06856e-10	rs11111090,rs1118897,rs11216436,rs11233664,rs17421410,rs2845867,rs3098947,rs34024724,rs35225200,rs4588930,rs77052260	0.432662
shape	Puta_Left_Eigen1_Mean	Neuropsychiatric disorders(PGC)	Schizophrenia(Pardinas 2018)	Inverse variance weighted (fixed effects)	11	0.360626	0.0633179	1.23018e-08	rs11111090,rs1118897,rs11216436,rs11233664,rs17421410,rs2845867,rs3098947,rs34024724,rs35225200,rs4588930,rs77052260	0.425404
shape	Puta_Left_Eigen1_Mean	Neuropsychiatric disorders(PGC)	Schizophrenia(Pardinas 2018)	DIVW	11	0.369348	0.0672337	1.97029e-08	rs11111090,rs1118897,rs11216436,rs11233664,rs17421410,rs2845867,rs3098947,rs34024724,rs35225200,rs4588930,rs77052260	0.425404
shape	Puta_Left_Eigen2_Mean	Neuropsychiatric disorders(PGC)	Schizophrenia(Corvin 2014)	Inverse variance weighted (fixed effects)	11	0.339259	0.0574997	3.63086e-09	rs1004402,rs11111090,rs11216436,rs11233664,rs17421410,rs2845867,rs34024724,rs35225200,rs3847404,rs60218578,rs77052260	0.911668
shape	Puta_Left_Eigen2_Mean	Neuropsychiatric disorders(PGC)	Schizophrenia(Corvin 2014)	DIVW	11	0.347515	0.061235	6.93036e-09	rs1004402,rs11111090,rs11216436,rs11233664,rs17421410,rs2845867,rs34024724,rs35225200,rs3847404,rs60218578,rs77052260	0.911668
shape	Puta_Left_Eigen2_Mean	Neuropsychiatric disorders(PGC)	Schizophrenia(Corvin 2014)	mr_raps	11	0.360001	0.0588182	9.32361e-10	rs1004402,rs11111090,rs11216436,rs11233664,rs17421410,rs2845867,rs34024724,rs35225200,rs3847404,rs60218578,rs77052260	0.911668
shape	Puta_Left_RD_Mean	Neuropsychiatric disorders(PGC)	Schizophrenia(Corvin 2014)	mr_raps	10	0.345102	0.0585616	3.79313e-09	rs11111293,rs11233664,rs12041191,rs1458211,rs2529399,rs35225200,rs3847404,rs4938400,rs60218578,rs8017172	0.919561
shape	Vent_Left_RD_Mean	Neuropsychiatric disorders(PGC)	Cross disorder	Inverse variance weighted (multiplicative random effects)	8	-0.492309	0.044236	9.05022e-29	rs12146713,rs1243179,rs13054052,rs3795503,rs4741887,rs4843555,rs62334335,rs77213631	0.390207
shape	Vent_Left_RD_PC1	Neuropsychiatric disorders(PGC)	Cross disorder	Inverse variance weighted (multiplicative random effects)	8	-0.443232	0.0443585	1.65159e-23	rs12146713,rs1243179,rs13054052,rs2068888,rs3795503,rs4843555,rs62334335,rs978751	0.692002
shape	Vent_Right_RD_PC1	Neuropsychiatric disorders(PGC)	Cross disorder	Inverse variance weighted (multiplicative random effects)	13	-0.484751	0.0457278	2.95511e-26	rs11012750,rs11625512,rs12146713,rs12427491,rs3795503,rs4843555,rs574760,rs5756813,rs62334335,rs6415788,rs6496733,rs6978666,rs72982971	0.493197
shape	Vent_Right_mTBM2_Mean	Neuropsychiatric disorders(PGC)	Cross disorder	Inverse variance weighted (multiplicative random effects)	6	-0.368837	0.0497014	1.16192e-13	rs12146713,rs3795503,rs4843555,rs574760,rs6496733,rs73569791	0.9827

### Sheet: Disease-sleep
Table S14: Results of Mendelian randomization from clinical endpoints to brain shape features.
exp.category	id.exposure	out.category	id.outcome	method	nsnp	b	se	pval	snps	MR-Egger intercept p-value
COPD and related endpoints	COPD, hospital admissions	shape	Hipp_Right_Eigen1_PC7	Inverse variance weighted (multiplicative random effects)	7	-0.0641512	0.0111899	9.87e-09	rs11083581,rs113623975,rs2273500,rs28929474,rs2921096,rs3129967,rs8040868	0.53529
COPD and related endpoints	COPD, hospital admissions	shape	Vent_Right_Eigen1_PC9	Inverse variance weighted (multiplicative random effects)	7	0.089901	0.015206	3.38e-09	rs11083581,rs113623975,rs2273500,rs28929474,rs2921096,rs3129967,rs8040868	0.874478
Diseases of the circulatory system	Aortic aneurysm	shape	Puta_Left_RD_PC4	Inverse variance weighted (multiplicative random effects)	7	0.0413609	0.00710186	5.75e-09	rs11172113,rs112009052,rs11222084,rs11618858,rs12030801,rs36029774,rs77097530	0.609792
Diseases of the circulatory system	Calcific aortic valvular stenosis	shape	Pall_Left_Eigen1_Mean	Inverse variance weighted (multiplicative random effects)	11	-0.0660765	0.0114886	8.85e-09	rs10770612,rs11166276,rs117733303,rs13121593,rs1800797,rs2869553,rs309306,rs507068,rs72854462,rs74617384,rs78707515	0.145551
Diseases of the circulatory system	Calcific aortic valvular stenosis	shape	Pall_Left_Eigen2_Mean	Inverse variance weighted (multiplicative random effects)	11	-0.0648844	0.0113288	1.02e-08	rs10770612,rs11166276,rs117733303,rs13121593,rs1800797,rs2869553,rs309306,rs507068,rs72854462,rs74617384,rs78707515	0.145636
Diseases of the circulatory system	Calcific aortic valvular stenosis	shape	Pall_Left_RD_Mean	Inverse variance weighted (multiplicative random effects)	11	-0.0610035	0.00884317	5.26e-12	rs10770612,rs11166276,rs117733303,rs13121593,rs1800797,rs2869553,rs309306,rs507068,rs72854462,rs74617384,rs78707515	0.258505
Diseases of the circulatory system	Calcific aortic valvular stenosis	shape	Pall_Left_RD_PC2	Inverse variance weighted (multiplicative random effects)	11	0.0648019	0.00915849	1.49e-12	rs10770612,rs11166276,rs117733303,rs13121593,rs1800797,rs2869553,rs309306,rs507068,rs72854462,rs74617384,rs78707515	0.315255
Diseases of the circulatory system	Calcific aortic valvular stenosis, including rheumatic fever	shape	Pall_Left_Dete_Mean	Inverse variance weighted (multiplicative random effects)	9	-0.0603594	0.0101457	2.69e-09	rs10770612,rs11166276,rs13121593,rs1800797,rs2869553,rs309306,rs507068,rs72854462,rs74617384	0.305854
Diseases of the circulatory system	Calcific aortic valvular stenosis, including rheumatic fever	shape	Pall_Left_RD_Mean	Inverse variance weighted (multiplicative random effects)	9	-0.0609019	0.00770002	2.59e-15	rs10770612,rs11166276,rs13121593,rs1800797,rs2869553,rs309306,rs507068,rs72854462,rs74617384	0.431624
Diseases of the circulatory system	Calcific aortic valvular stenosis, including rheumatic fever	shape	Pall_Left_RD_PC2	Inverse variance weighted (multiplicative random effects)	9	0.0688565	0.00872455	2.97e-15	rs10770612,rs11166276,rs13121593,rs1800797,rs2869553,rs309306,rs507068,rs72854462,rs74617384	0.50832
Diseases of the circulatory system	Calcific aortic valvular stenosis, including rheumatic fever	shape	Pall_Left_mTBM1_Mean	Inverse variance weighted (multiplicative random effects)	9	-0.0591133	0.00857101	5.32e-12	rs10770612,rs11166276,rs13121593,rs1800797,rs2869553,rs309306,rs507068,rs72854462,rs74617384	0.380648
Diseases of the circulatory system	Calcific aortic valvular stenosis, operated	shape	Pall_Left_Eigen1_Mean	Inverse variance weighted (multiplicative random effects)	11	-0.0660765	0.0114886	8.85e-09	rs10770612,rs11166276,rs117733303,rs13121593,rs1800797,rs2869553,rs309306,rs507068,rs72854462,rs74617384,rs78707515	0.145551
Diseases of the circulatory system	Calcific aortic valvular stenosis, operated	shape	Pall_Left_Eigen2_Mean	Inverse variance weighted (multiplicative random effects)	11	-0.0648844	0.0113288	1.02e-08	rs10770612,rs11166276,rs117733303,rs13121593,rs1800797,rs2869553,rs309306,rs507068,rs72854462,rs74617384,rs78707515	0.145636
Diseases of the circulatory system	Calcific aortic valvular stenosis, operated	shape	Pall_Left_RD_Mean	Inverse variance weighted (multiplicative random effects)	11	-0.0610035	0.00884317	5.26e-12	rs10770612,rs11166276,rs117733303,rs13121593,rs1800797,rs2869553,rs309306,rs507068,rs72854462,rs74617384,rs78707515	0.258505
Diseases of the circulatory system	Calcific aortic valvular stenosis, operated	shape	Pall_Left_RD_PC2	Inverse variance weighted (multiplicative random effects)	11	0.0648019	0.00915849	1.49e-12	rs10770612,rs11166276,rs117733303,rs13121593,rs1800797,rs2869553,rs309306,rs507068,rs72854462,rs74617384,rs78707515	0.315255
Diseases of the circulatory system	Heart failure, not strict	shape	Hipp_Left_mTBM3_PC5	Inverse variance weighted (multiplicative random effects)	7	0.173645	0.0294692	3.81e-09	rs10774624,rs11244051,rs1367507,rs17035646,rs17042121,rs57165260,rs9273367	0.899861
Diseases of the circulatory system	Hypertensive Heart Disease	subfield	Sub_fimbria_Right_Dete_Mean	Inverse variance weighted (multiplicative random effects)	7	0.0755928	0.0128713	4.28e-09	rs1275985,rs16998073,rs17035646,rs17477177,rs1759693,rs3918226,rs661348	0.43807
Diseases of the circulatory system	Hypertensive Heart Disease	subfield	Sub_fimbria_Right_Eigen1_Mean	Inverse variance weighted (multiplicative random effects)	7	0.0791903	0.011473	5.12e-12	rs1275985,rs16998073,rs17035646,rs17477177,rs1759693,rs3918226,rs661348	0.537863
Diseases of the circulatory system	Hypertensive Heart Disease	subfield	Sub_fimbria_Right_mTBM3_Mean	Inverse variance weighted (multiplicative random effects)	7	0.078569	0.0117364	2.16e-11	rs1275985,rs16998073,rs17035646,rs17477177,rs1759693,rs3918226,rs661348	0.51305
Diseases of the circulatory system	Hypertensive heart and/or renal disease	subfield	Sub_fimbria_Right_Dete_Mean	Inverse variance weighted (multiplicative random effects)	6	0.0903444	0.0126899	1.08e-12	rs1275985,rs16998073,rs17477177,rs1759693,rs661348,rs880315	0.835639
Diseases of the circulatory system	Hypertensive heart and/or renal disease	subfield	Sub_fimbria_Right_Eigen1_Mean	Inverse variance weighted (multiplicative random effects)	6	0.0915992	0.0123966	1.48e-13	rs1275985,rs16998073,rs17477177,rs1759693,rs661348,rs880315	0.789118
Diseases of the circulatory system	Hypertensive heart and/or renal disease	subfield	Sub_fimbria_Right_mTBM1_Mean	Inverse variance weighted (multiplicative random effects)	6	0.0884665	0.0132924	2.83e-11	rs1275985,rs16998073,rs17477177,rs1759693,rs661348,rs880315	0.78902
Diseases of the circulatory system	Hypertensive heart and/or renal disease	subfield	Sub_fimbria_Right_mTBM3_Mean	Inverse variance weighted (multiplicative random effects)	6	0.0925481	0.0117216	2.89e-15	rs1275985,rs16998073,rs17477177,rs1759693,rs661348,rs880315	0.935608
Diseases of the circulatory system	Non-rheumatic valve diseases	shape	Vent_Left_Dete_PC6	Inverse variance weighted (multiplicative random effects)	6	0.0310024	0.00425941	3.37e-13	rs118039278,rs2220427,rs2739200,rs309306,rs4948738,rs9547689	0.926023
Diseases of the circulatory system	Non-rheumatic valve diseases	subfield	Sub_CA3_Right_mTBM2_Mean	Inverse variance weighted (multiplicative random effects)	6	-0.0834091	0.013054	1.66e-10	rs118039278,rs2220427,rs2739200,rs309306,rs4948738,rs9547689	0.603793
Diseases of the circulatory system	Peripheral artery disease	shape	Vent_Left_Eigen1_PC5	mr_raps	8	-0.172332	0.0295579	5.53e-09	rs118039278,rs17220157,rs17486278,rs2727271,rs915896,rs9273364,rs9357004,rs9644862	0.0924873
Diseases of the circulatory system	Peripheral artery disease	shape	Vent_Left_Eigen2_PC4	mr_raps	8	0.178339	0.0297558	2.05e-09	rs118039278,rs17220157,rs17486278,rs2727271,rs915896,rs9273364,rs9357004,rs9644862	0.0939157
Diseases of the circulatory system	Valvular operations	shape	Hipp_Left_Dete_PC8	Inverse variance weighted (multiplicative random effects)	7	0.10021	0.013489	1.09e-13	rs10738610,rs114038875,rs118039278,rs1248666,rs200992435,rs2739200,rs6838973	0.955957
Rheuma endpoints	Other systemic involvement of connective tissue (FG)	shape	Accu_Right_Eigen2_PC3	Inverse variance weighted (multiplicative random effects)	8	0.0372854	0.00565105	4.17e-11	rs2004640,rs2409780,rs3093958,rs497239,rs62397630,rs72891915,rs7745002,rs9277476	0.810626
Rheuma endpoints	Primary gonarthrosis, bilateral	subfield	Sub_presubiculum_Right_Eigen1_Mean	Inverse variance weighted (multiplicative random effects)	9	-0.0763966	0.0128795	3e-09	rs10131337,rs12610645,rs1406947,rs1558902,rs4246079,rs4631994,rs62191797,rs7680647,rs7977132	0.848381
Rheuma endpoints	Primary gonarthrosis, bilateral	subfield	Sub_presubiculum_Right_Eigen2_Mean	Inverse variance weighted (multiplicative random effects)	9	-0.0819885	0.0131277	4.23e-10	rs10131337,rs12610645,rs1406947,rs1558902,rs4246079,rs4631994,rs62191797,rs7680647,rs7977132	0.653886
Mental and behavioural disorders	Dementia, including avohilmo	subfield	Sub_HP_tail_Right_Dete_Mean	Inverse variance weighted (multiplicative random effects)	9	-0.0760428	0.0131883	8.12e-09	rs11666698,rs12610524,rs183110257,rs2199575,rs344819,rs41542613,rs429358,rs5167,rs8111560	0.957158
Mental and behavioural disorders	Dementia, including avohilmo	subfield	Sub_HP_tail_Right_mTBM3_Mean	Inverse variance weighted (multiplicative random effects)	9	-0.0761219	0.0120478	2.64e-10	rs11666698,rs12610524,rs183110257,rs2199575,rs344819,rs41542613,rs429358,rs5167,rs8111560	0.941546
Mental and behavioural disorders	Dementia, including avohilmo	subfield	Sub_presubiculum_Left_Eigen1_Mean	Inverse variance weighted (multiplicative random effects)	9	-0.0491801	0.00683785	6.37e-13	rs11666698,rs12610524,rs183110257,rs2199575,rs344819,rs41542613,rs429358,rs5167,rs8111560	0.800538
Diseases of the eye and adnexa	Other retinal disorders	shape	Vent_Left_Dete_PC6	mr_raps	30	-0.0742501	0.0124646	2.57e-09	rs10456425,rs10922105,rs112234915,rs116702377,rs11753213,rs12663370,rs1415214,rs148043571,rs2071463,rs2256965,rs2476601,rs28479464,rs2894232,rs3095274,rs36212733,rs3842753,rs3916365,rs3957146,rs429358,rs438475,rs56227901,rs57493997,rs6903171,rs7071419,rs7094347,rs72750531,rs74290509,rs887464,rs9276710,rs9391752	0.368092
Diseases of the ear and mastoid process	Diseases of middle ear and mastoid	shape	Hipp_Left_mTBM2_PC5	Inverse variance weighted (multiplicative random effects)	6	0.128226	0.0192001	2.42e-11	rs11064157,rs114947103,rs1978060,rs4148870,rs615153,rs62328536	0.822756
Diseases of the genitourinary system	All dysplastic lesions of the cervix uteri	shape	Vent_Right_Eigen2_PC6	Inverse variance weighted (multiplicative random effects)	9	-0.065931	0.011414	7.64e-09	rs1053726,rs1077855,rs12206125,rs2516486,rs28479464,rs3128927,rs3134775,rs380286,rs9391752	0.179988
Diseases of the genitourinary system	Diseases of male genital organs	shape	Amyg_Right_RD_PC3	Inverse variance weighted (multiplicative random effects)	6	-0.255719	0.0256926	2.45e-23	rs12413088,rs145464945,rs149142833,rs2569735,rs35908689,rs76352137	0.825575
Diseases of the genitourinary system	Diseases of male genital organs	shape	Puta_Left_Dete_Mean	Inverse variance weighted (multiplicative random effects)	6	-0.246087	0.0352036	2.74e-12	rs12413088,rs145464945,rs149142833,rs2569735,rs35908689,rs76352137	0.413744
Diseases of the genitourinary system	Diseases of male genital organs	shape	Puta_Left_mTBM1_Mean	Inverse variance weighted (multiplicative random effects)	6	-0.235957	0.0388176	1.21e-09	rs12413088,rs145464945,rs149142833,rs2569735,rs35908689,rs76352137	0.350019
Diseases of the genitourinary system	Diseases of male genital organs	shape	Puta_Left_mTBM3_Mean	Inverse variance weighted (multiplicative random effects)	6	-0.253839	0.0312929	4.99e-16	rs12413088,rs145464945,rs149142833,rs2569735,rs35908689,rs76352137	0.49776
Diseases of the genitourinary system	Diseases of male genital organs	shape	Vent_Left_RD_PC10	Inverse variance weighted (multiplicative random effects)	6	0.158908	0.0224949	1.62e-12	rs12413088,rs145464945,rs149142833,rs2569735,rs35908689,rs76352137	0.966532
